# A system biology approach identifies candidate drugs to reduce mortality in severely ill COVID-19 patients

**DOI:** 10.1101/2021.09.14.21262309

**Authors:** Vinicius M. Fava, Mathieu Bourgey, Pubudu M. Nawarathna, Marianna Orlova, Pauline Cassart, Donald C. Vinh, Matthew Pellan Cheng, Guillaume Bourque, Erwin Schurr, David Langlais

## Abstract

Despite the availability of highly efficacious vaccines, Coronavirus Disease 2019 (COVID-19) caused by severe acute respiratory syndrome-related coronavirus-2 (SARS-CoV-2) lacks effective drug treatment which results in a high rate of mortality. To address this therapeutic shortcoming, we applied a system biology approach to the study of patients hospitalized with severe COVID. We show that, at the time of hospital admission, patients who were equivalent on the clinical ordinal scale displayed significant differential monocyte epigenetic and transcriptomic attributes between those who would survive and those who would succumb to COVID-19. We identified mRNA metabolism, RNA splicing, and interferon signaling pathways as key host responses overactivated by patients who would not survive. Those pathways are prime drug targets to reduce mortality of critically ill COVID-19 patients leading us to identify Tacrolimus, Zotatifin, and Nintedanib as three strong candidates for treatment of severely ill patients at the time of hospital admission.

**Teaser:** Epigenetics distinguishes COVID-19 survivors already at hospital admission: lessons for drug repurposing.
