## Supplemental Table 5 for "A system biology approach identifies candidate drugs to reduce mortality in severely ill COVID-19 patients"

### Sheet: TableS5-methylation-d0_pathways
ID	Description	GeneRatio	BgRatio	pvalue	p.adjust	qvalue	geneID	Count	Approach	BH_combined	group	hla	pcdh
GO:0048706	embryonic skeletal system development	25/841	126/18670	3.3e-10	7.68e-07	7.67e-07	SIX4/NKX3-2/EIF4A3/ALX1/WNT11/FGF9/DEAF1/HOXA7/HOXA3/HOXB6/HOXB2/HOXB3/HOXB4/HOXB5/HOXB9/HOXB1/HOXB7/HOXB8/HOXA4/HOXA2/HOXA9/HOXA1/HOXA6/HOXA5/HOXA11	25	GO	2.88e-07	hyper_promoter_genehancer	0	0
GO:0098742	cell-cell adhesion via plasma-membrane adhesion molecules	38/841	273/18670	6.05e-10	9.39e-07	9.37e-07	LRRC4C/CBLN1/CDH7/CDH19/NTNG2/SLITRK3/PLXNB2/PCDHB8/PCDHB11/PCDHB16/RIC8A/SCARF2/PCDHB18P/PCDHGA6/PCDHA4/PCDHGA7/PCDHA1/PCDHA6/PCDHGB2/PCDHGC3/PCDHB12/PCDHA5/PCDHA10/PCDHB2/PCDHA2/PCDHGC4/PCDHAC2/PCDHGB7/PCDHB9/PCDHGA8/PCDHB15/PCDHB7/PCDHGA5/PCDHB13/PCDHGB1/PCDHGB3/PCDHB3/PCDHA3	38	GO	3.11e-07	hyper_promoter_genehancer	0	29
hsa04612	Antigen processing and presentation	19/358	78/8091	7.13e-10	2.18e-07	2.05e-07	HLA-DQA1/HLA-DQB1/HLA-DRB1/HLA-DQA2/HLA-DRB5/HLA-DRA/HLA-DPB1/HLA-DPA1/HLA-DMA/HLA-DMB/HLA-DOA/HLA-DOB/TAP2/TAP1/KLRC3/CTSB/PDIA3/KLRC4/KLRC2	19	KEGG	3.11e-07	hyper_promoter_genehancer	12	0
GO:0048704	embryonic skeletal system morphogenesis	19/841	93/18670	2.64e-08	3.08e-05	3.07e-05	SIX4/EIF4A3/ALX1/HOXA7/HOXA3/HOXB6/HOXB2/HOXB3/HOXB4/HOXB5/HOXB1/HOXB7/HOXB8/HOXA4/HOXA2/HOXA1/HOXA6/HOXA5/HOXA11	19	GO	7.69e-06	hyper_promoter_genehancer	0	0
GO:0009952	anterior/posterior pattern specification	28/841	219/18670	6.53e-07	0.000608324	0.00060695	RING1/RIPPLY2/RBPJ/ALX1/ALDH1A2/SSBP3/HOXA7/HOXA3/CRKL/PLD6/HOXB6/HOXB2/HOXB3/HOXB4/HOXB5/HOXB9/HOXB1/HOXB7/HOXB8/HOXA4/HOXA2/HOXA9/HOXA10/HOXA6/HOXA5/HOXA11/BTG2/DLL1	28	GO	7.6e-05	hyper_promoter_genehancer	0	0
hsa04145	Phagosome	22/358	152/8091	7.82e-07	2.99e-05	2.81e-05	HLA-DQA1/HLA-DQB1/HLA-DRB1/HLA-DQA2/HLA-DRB5/HLA-DRA/HLA-DPB1/HLA-DPA1/HLA-DMA/HLA-DMB/HLA-DOA/HLA-DOB/TAP2/TAP1/EEA1/ATP6V0B/ATP6V0D1/THBS1/C3/CD14/COLEC11/ATP6V1A	22	KEGG	8.54e-05	hyper_promoter_genehancer	12	0
GO:0003002	regionalization	35/841	351/18670	9.73e-06	0.00755665	0.00753958	RING1/FBXL15/RIPPLY2/RBPJ/ALX1/ALDH1A2/MNS1/SMAD6/FGFR1/SSBP3/HOXA7/HOXA3/EVX1/CRKL/SETDB2/C3/PLD6/HOXB6/HOXB2/HOXB3/HOXB4/HOXB5/HOXB9/HOXB1/HOXB7/HOXB8/HOXA4/HOXA2/HOXA9/HOXA10/HOXA6/HOXA5/HOXA11/BTG2/DLL1	35	GO	0.000808946	hyper_promoter_genehancer	0	0
hsa05168	Herpes simplex virus 1 infection	43/358	497/8091	1.49e-05	0.000324697	0.000304927	PIK3R1/IRF9/HLA-DQA1/HLA-DQB1/HLA-DRB1/HLA-DQA2/HLA-DRB5/DAXX/HLA-DRA/HLA-DPB1/HLA-DPA1/HLA-DMA/HLA-DMB/HLA-DOA/HLA-DOB/TAP2/TAP1/SRSF2/ZNF337/ZNF566/ZNF160/TLR9/PDIA3/ZNF7/ZNF623/ZNF707/ZNF250/ZNF77/ZNF764/ZNF785/ZNF688/ZNF273/ZNF141/ZNF718/IFNGR1/C3/TNFSF14/ZNF257/ZNF208/ZNF676/ZNF641/ZNF99/ZNF492	43	KEGG	0.0010375	hyper_promoter_genehancer	12	0
GO:0048562	embryonic organ morphogenesis	30/841	288/18670	1.8e-05	0.0105054	0.0104816	SIX4/NKX3-2/CHRNA9/EIF4A3/ALX1/WNT11/FGF9/TEAD2/POU3F4/ARID1A/FGFR1/RYR2/HOXA7/HOXA3/SETDB2/HOXB6/HOXB2/HOXB3/HOXB4/HOXB5/HOXB1/HOXB7/HOXB8/HOXA4/HOXA2/HOXA1/HOXA6/HOXA5/HOXA11/DLL1	30	GO	0.00121112	hyper_promoter_genehancer	0	0
hsa05322	Systemic lupus erythematosus	18/358	136/8091	2.8e-05	0.000571836	0.000537018	HLA-DQA1/HLA-DQB1/HLA-DRB1/HLA-DQA2/HLA-DRB5/HLA-DRA/HLA-DPB1/HLA-DPA1/HLA-DMA/HLA-DMB/HLA-DOA/HLA-DOB/H2AJ/H4-16/C3/H3C6/H2BC3/H3C3	18	KEGG	0.00181268	hyper_promoter_genehancer	12	0
hsa05152	Tuberculosis	21/358	180/8091	4.25e-05	0.000813481	0.00076395	HLA-DQA1/HLA-DQB1/HLA-DRB1/HLA-DQA2/HLA-DRB5/HLA-DRA/HLA-DPB1/HLA-DPA1/HLA-DMA/HLA-DMB/HLA-DOA/HLA-DOB/EEA1/MALT1/ATP6V0B/ATP6V0D1/TLR9/MAPK11/IFNGR1/C3/CD14	21	KEGG	0.0025609	hyper_promoter_genehancer	12	0
GO:0048568	embryonic organ development	38/841	428/18670	5.56e-05	0.0235625	0.0235092	GTPBP3/SIX4/VPS52/NKX3-2/CHRNA9/KRT8/RBPJ/EIF4A3/ALX1/ALDH1A2/WNT11/FGF9/TEAD2/POU3F4/MAP2K1/ARID1A/FGFR1/RYR2/HOXA7/HOXA3/TPO/SETDB2/HOXB6/HOXB2/HOXB3/HOXB4/HOXB5/HOXB1/HOXB7/HOXB8/HOXA4/HOXA2/HOXA1/HOXA6/HOXA5/HOXA11/ST14/DLL1	38	GO	0.00313264	hyper_promoter_genehancer	0	0
GO:0043414	macromolecule methylation	30/841	309/18670	6.77e-05	0.0262905	0.0262311	GTPBP3/PRDM4/NELFE/ATF7IP/THADA/BTG1/TRMT44/METTL3/SETD5/WTAP/DMAP1/MTRR/WDR82/NSD3/ASH2L/SETD4/TRMT2A/MTA2/CSKMT/SETDB2/TRMT12/PLD6/KMT2D/H1-3/PRDM2/DYDC2/SETMAR/H1-2/BCDIN3D/BTG2	30	GO	0.0035891	hyper_promoter_genehancer	0	0
hsa05164	Influenza A	20/358	172/8091	6.78e-05	0.00122103	0.00114669	PIK3R1/IRF9/HLA-DQA1/HLA-DQB1/HLA-DRB1/HLA-DQA2/HLA-DRB5/HLA-DRA/HLA-DPB1/HLA-DPA1/HLA-DMA/HLA-DMB/HLA-DOA/HLA-DOB/TNFSF10/PRSS3/XPO1/MAP2K1/IFNGR1/PABPN1L	20	KEGG	0.0035891	hyper_promoter_genehancer	12	0
GO:0048705	skeletal system morphogenesis	25/841	239/18670	8.22e-05	0.0294674	0.0294008	COL27A1/SIX4/NKX3-2/RIPPLY2/EIF4A3/ALX1/FGFR1/TRPV4/HOXA7/HOXA3/HOXB6/HOXB2/HOXB3/HOXB4/HOXB5/HOXB1/HOXB7/HOXB8/HOXA4/HOXA2/HOXA1/HOXA6/HOXA5/HOXA11/WNT10B	25	GO	0.00410086	hyper_promoter_genehancer	0	0
GO:0007389	pattern specification process	38/841	446/18670	0.00013184	0.034132	0.0340549	RING1/NKX3-2/FBXL15/RIPPLY2/DNAH11/RBPJ/ALX1/ALDH1A2/RNF111/MNS1/SMAD6/FGFR1/SSBP3/HOXA7/HOXA3/EVX1/CRKL/SETDB2/C3/PLD6/HOXB6/HOXB2/HOXB3/HOXB4/HOXB5/HOXB9/HOXB1/HOXB7/HOXB8/HOXA4/HOXA2/HOXA9/HOXA10/HOXA6/HOXA5/HOXA11/BTG2/DLL1	38	GO	0.00561266	hyper_promoter_genehancer	0	0
GO:0032259	methylation	33/841	366/18670	0.000126102	0.034132	0.0340549	GTPBP3/PRDM4/NELFE/ATF7IP/THADA/METTL23/BTG1/TRMT44/METTL17/METTL3/SETD5/WTAP/DMAP1/MTRR/WDR82/NSD3/ASH2L/SETD4/TRMT2A/MTA2/CSKMT/SETDB2/TRMT12/PLD6/KMT2D/H1-3/PRDM2/MAT1A/DYDC2/SETMAR/H1-2/BCDIN3D/BTG2	33	GO	0.00561266	hyper_promoter_genehancer	0	0
GO:0048002	antigen processing and presentation of peptide antigen	21/841	189/18670	0.000127916	0.034132	0.0340549	HLA-DQA1/HLA-DQB1/HLA-DRB1/HLA-DQA2/HLA-DQB2/HLA-DRB5/HLA-DRA/HLA-DPB1/HLA-DPA1/HLA-DMA/HLA-DMB/HLA-DOA/HLA-DOB/PSMB8/TAP2/TAP1/SEC31A/IDE/AP1S2/PDIA3/HFE	21	GO	0.00561266	hyper_promoter_genehancer	13	0
GO:0050852	T cell receptor signaling pathway	22/841	202/18670	0.00011987	0.034132	0.0340549	PIK3R1/HLA-DQA1/HLA-DQB1/HLA-DRB1/HLA-DQA2/HLA-DQB2/HLA-DRB5/HLA-DRA/HLA-DPB1/HLA-DPA1/PSMB8/PAWR/MALT1/EZR/CRKL/BTN2A1/BTN2A2/BTN2A3P/BTN3A2/BTN3A1/BTN3A3/SKAP1	22	GO	0.00561266	hyper_promoter_genehancer	9	0
GO:0051053	negative regulation of DNA metabolic process	16/841	123/18670	0.000129435	0.034132	0.0340549	DNAJC2/NBN/TEN1/RECQL5/HNRNPC/DCP2/TNKS2/POLQ/AUNIP/BCL6/FLCN/H1-7/H1-3/XRN1/KLHL15/H1-2	16	GO	0.00561266	hyper_promoter_genehancer	0	0
R-HSA-913531	Interferon Signaling	22/494	199/10654	0.000135012	0.0190389	0.0186382	IRF9/HLA-DQA1/HLA-DQB1/HLA-DRB1/HLA-DQA2/HLA-DQB2/HLA-DRB5/HLA-DRA/HLA-DPB1/HLA-DPA1/PSMB8/PPM1B/NUP85/AAAS/EIF4A3/NUP210/IFITM2/IFITM3/IFITM1/IFNGR1/TRIM38/KPNB1	22	Reactome	0.00561266	hyper_promoter_genehancer	9	0
R-HSA-5617472	Activation of anterior HOX genes in hindbrain development during early embryogenesis	16/494	122/10654	0.000156042	0.0190389	0.0186382	H2AJ/H4-16/ASH2L/HOXA3/HDAC3/KMT2D/H3C6/H2BC3/H3C3/HOXB2/HOXB3/HOXB4/HOXB1/HOXA4/HOXA2/HOXA1	16	Reactome	0.00619202	hyper_promoter_genehancer	0	0
R-HSA-5619507	Activation of HOX genes during differentiation	16/494	122/10654	0.000156042	0.0190389	0.0186382	H2AJ/H4-16/ASH2L/HOXA3/HDAC3/KMT2D/H3C6/H2BC3/H3C3/HOXB2/HOXB3/HOXB4/HOXB1/HOXA4/HOXA2/HOXA1	16	Reactome	0.00619202	hyper_promoter_genehancer	0	0
R-HSA-72203	Processing of Capped Intron-Containing Pre-mRNA	25/494	244/10654	0.000164286	0.0190389	0.0186382	CHERP/EFTUD2/LSM2/WBP11/NUP85/SRSF2/METTL3/HNRNPC/MAGOHB/WTAP/AAAS/PCBP2/EIF4A3/HNRNPD/SF3A3/NUP210/ZRSR2/CPSF1/NUDT21/SF3B6/SMNDC1/TXNL4A/DDX23/U2SURP/HNRNPA2B1	25	Reactome	0.00637428	hyper_promoter_genehancer	0	0
hsa05169	Epstein-Barr virus infection	21/358	202/8091	0.000224672	0.0036184	0.00339808	PIK3R1/IRF9/HLA-DQA1/HLA-DQB1/HLA-DRB1/HLA-DQA2/HLA-DRB5/HLA-DRA/HLA-DPB1/HLA-DPA1/HLA-DMA/HLA-DMB/HLA-DOA/HLA-DOB/TAP2/TAP1/HDAC2/RBPJ/PDIA3/MAPK11/GADD45G	21	KEGG	0.00852776	hyper_promoter_genehancer	12	0
GO:0032204	regulation of telomere maintenance	12/841	81/18670	0.000260732	0.0607507	0.0606134	NBN/TEN1/HNRNPC/CCT4/DCP2/HNRNPD/TNKS2/GNL3/NEK2/XRN1/ATR/HNRNPA2B1	12	GO	0.00948414	hyper_promoter_genehancer	0	0
GO:0034470	ncRNA processing	33/841	384/18670	0.000305791	0.0678565	0.0677032	GTPBP3/WDR46/WBP11/THADA/TSEN54/PDCD11/NOLC1/ABT1/TRMT44/METTL3/NOL10/NOP14/CTU1/TARBP2/EIF4A3/NOL6/PUS10/RRP1/UTP11/RRP9/INTS14/CPSF1/SRFBP1/DGCR8/TUT1/RPUSD2/RBFA/WDR55/TRMT12/RPS7/QTRT2/HNRNPA2B1/BCDIN3D	33	GO	0.0106782	hyper_promoter_genehancer	0	0
GO:0002478	antigen processing and presentation of exogenous peptide antigen	19/841	175/18670	0.000354014	0.0749865	0.0748171	HLA-DQA1/HLA-DQB1/HLA-DRB1/HLA-DQA2/HLA-DQB2/HLA-DRB5/HLA-DRA/HLA-DPB1/HLA-DPA1/HLA-DMA/HLA-DMB/HLA-DOA/HLA-DOB/PSMB8/TAP2/TAP1/SEC31A/AP1S2/PDIA3	19	GO	0.0121198	hyper_promoter_genehancer	13	0
GO:0034660	ncRNA metabolic process	38/841	475/18670	0.000461015	0.0895137	0.0893115	GTPBP3/WDR46/WBP11/THADA/TSEN54/PDCD11/NOLC1/ABT1/TRMT44/METTL3/NOL10/NOP14/CTU1/TARBP2/EIF4A3/NOL6/PUS10/RRP1/UTP11/RRP9/INTS14/DIS3L/CPSF1/SRFBP1/DGCR8/TUT1/RPUSD2/RBFA/HARS2/WDR55/HARS1/TRMT12/PLD6/RPS7/QTRT2/XRN1/HNRNPA2B1/BCDIN3D	38	GO	0.0146351	hyper_promoter_genehancer	0	0
GO:0018205	peptidyl-lysine modification	33/841	397/18670	0.000551965	0.100905	0.100677	NELFE/NUP85/SETD5/DMAP1/HDAC2/AAAS/CBX4/PRKAA1/MEAF6/NUP210/WDR82/GNL3/NSD3/ASH2L/SETD4/BRD1/SIRT3/LOX/CSKMT/SETDB2/YEATS4/NSMCE2/FLCN/SENP1/KMT2D/KANSL2/H1-3/PRDM2/NAA50/DYDC2/SETMAR/NNAT/H1-2	33	GO	0.016616	hyper_promoter_genehancer	0	0
R-HSA-72172	mRNA Splicing	20/494	191/10654	0.000549076	0.0521931	0.0510949	CHERP/EFTUD2/LSM2/WBP11/SRSF2/HNRNPC/MAGOHB/PCBP2/EIF4A3/HNRNPD/SF3A3/ZRSR2/CPSF1/NUDT21/SF3B6/SMNDC1/TXNL4A/DDX23/U2SURP/HNRNPA2B1	20	Reactome	0.016616	hyper_promoter_genehancer	0	0
GO:0019882	antigen processing and presentation	22/841	226/18670	0.000584645	0.100905	0.100677	HLA-DQA1/HLA-DQB1/HLA-DRB1/HLA-DQA2/HLA-DQB2/HLA-DRB5/HLA-DRA/HLA-DPB1/HLA-DPA1/HLA-DMA/HLA-DMB/HLA-DOA/HLA-DOB/PSMB8/TAP2/TAP1/SEC31A/IDE/AP1S2/PDIA3/THBS1/HFE	22	GO	0.0170132	hyper_promoter_genehancer	13	0
GO:0019884	antigen processing and presentation of exogenous antigen	19/841	182/18670	0.000578634	0.100905	0.100677	HLA-DQA1/HLA-DQB1/HLA-DRB1/HLA-DQA2/HLA-DQB2/HLA-DRB5/HLA-DRA/HLA-DPB1/HLA-DPA1/HLA-DMA/HLA-DMB/HLA-DOA/HLA-DOB/PSMB8/TAP2/TAP1/SEC31A/AP1S2/PDIA3	19	GO	0.0170132	hyper_promoter_genehancer	13	0
GO:0006260	DNA replication	25/841	273/18670	0.000636981	0.106012	0.105772	DNAJC2/DUT/NBN/BOD1L1/RECQL5/SUPT16H/RRM2/NFIB/INO80/MCM9/TTF1/ZNF365/POLQ/TIPIN/TONSL/RECQL4/NFIC/PURA/FGFR1/BCL6/RAD9B/DSCC1/NT5M/SETMAR/ATR	25	GO	0.0182323	hyper_promoter_genehancer	0	0
GO:0060969	negative regulation of gene silencing	7/841	34/18670	0.000679494	0.109188	0.108941	ASF1A/ATAD2B/DND1/H1-7/H1-3/H1-2/BCDIN3D	7	GO	0.0191354	hyper_promoter_genehancer	0	0
hsa03040	Spliceosome	16/358	147/8091	0.000753182	0.0100206	0.00941046	CHERP/EFTUD2/LSM2/WBP11/SRSF2/HNRNPC/MAGOHB/EIF4A3/SF3A3/SF3B6/SMNDC1/TXNL4A/ZMAT2/DDX23/U2SURP/PRPF40B	16	KEGG	0.0208739	hyper_promoter_genehancer	0	0
R-HSA-72163	mRNA Splicing - Major Pathway	19/494	183/10654	0.000831443	0.0722662	0.0707455	CHERP/EFTUD2/LSM2/WBP11/SRSF2/HNRNPC/MAGOHB/PCBP2/EIF4A3/HNRNPD/SF3A3/CPSF1/NUDT21/SF3B6/SMNDC1/TXNL4A/DDX23/U2SURP/HNRNPA2B1	19	Reactome	0.0223338	hyper_promoter_genehancer	0	0
GO:0032392	DNA geometric change	14/841	119/18670	0.000932311	0.138267	0.137955	NBN/RECQL5/CHD8/RAD18/INO80/MCM9/SETX/RAD54L2/POLQ/RECQL4/PURA/DSCC1/DDX12P/HNRNPA2B1	14	GO	0.0246639	hyper_promoter_genehancer	0	0
GO:0032200	telomere organization	18/841	175/18670	0.000949475	0.138267	0.137955	NBN/H4-16/TEN1/HNRNPC/CCT4/DCP2/HNRNPD/TNKS2/GNL3/ZNF365/RECQL4/NSMCE2/H3C6/NEK2/XRN1/ATR/H3C3/HNRNPA2B1	18	GO	0.024743	hyper_promoter_genehancer	0	0
R-HSA-4570464	SUMOylation of RNA binding proteins	8/494	47/10654	0.00128461	0.0945064	0.0925177	RING1/NUP85/HNRNPC/AAAS/CBX2/CBX4/NUP210/PHC3	8	Reactome	0.0325062	hyper_promoter_genehancer	0	0
GO:0032508	DNA duplex unwinding	13/841	110/18670	0.00134276	0.189614	0.189186	NBN/RECQL5/CHD8/RAD18/INO80/MCM9/SETX/RAD54L2/POLQ/RECQL4/PURA/DSCC1/DDX12P	13	GO	0.0334237	hyper_promoter_genehancer	0	0
GO:0006457	protein folding	21/841	227/18670	0.00147238	0.201802	0.201346	DNAJC2/CSNK2B/ERP27/ERP44/PPIAL4G/ENGASE/PPIAL4H/CCT4/PPIAL4A/UNC45A/PDIA3/PFDN1/ALG12/CALR3/PPIL2/GANAB/SIL1/DNAJC18/FKBP1B/NKTR/GNB4	21	GO	0.0357051	hyper_promoter_genehancer	0	0
GO:0060968	regulation of gene silencing	15/841	139/18670	0.00151701	0.201841	0.201385	H4-16/NUP85/AAAS/TARBP2/ASF1A/NUP210/MAP2K1/ATAD2B/DND1/H1-7/H3C6/H1-3/H3C3/H1-2/BCDIN3D	15	GO	0.0362835	hyper_promoter_genehancer	0	0
GO:0021602	cranial nerve morphogenesis	6/841	29/18670	0.00160052	0.201841	0.201385	PLXNA4/HOXA3/HOXB2/HOXB3/HOXB1/HOXA1	6	GO	0.0368176	hyper_promoter_genehancer	0	0
GO:0090501	RNA phosphodiester bond hydrolysis	16/841	154/18670	0.0016026	0.201841	0.201385	TSEN54/ABT1/RNASE7/NOP14/DCP2/RNASE10/DIS3L/CPSF1/NUDT21/DGCR8/TUT1/RNASEH2B/ENDOU/RNASEK/XRN1/PNLDC1	16	GO	0.0368176	hyper_promoter_genehancer	0	0
R-HSA-8939243	RUNX1 interacts with co-factors whose precise effect on RUNX1 targets is not known	7/494	38/10654	0.00159319	0.103856	0.10167	RING1/CSNK2B/CBX2/CBX4/PBRM1/PHC3/ARID1A	7	Reactome	0.0368176	hyper_promoter_genehancer	0	0
hsa05166	Human T-cell leukemia virus 1 infection	20/358	219/8091	0.00163167	0.0208039	0.0195372	PIK3R1/HLA-DQA1/HLA-DQB1/HLA-DRB1/HLA-DQA2/HLA-DRB5/ATF6B/HLA-DRA/HLA-DPB1/HLA-DPA1/HLA-DMA/HLA-DMB/HLA-DOA/HLA-DOB/XPO1/MAP2K1/ANAPC7/ADCY6/ATR/TBP	20	KEGG	0.0369988	hyper_promoter_genehancer	12	0
GO:1904356	regulation of telomere maintenance via telomere lengthening	9/841	62/18670	0.00173866	0.213214	0.212733	TEN1/HNRNPC/CCT4/DCP2/TNKS2/NEK2/XRN1/ATR/HNRNPA2B1	9	GO	0.0389192	hyper_promoter_genehancer	0	0
GO:0032206	positive regulation of telomere maintenance	8/841	51/18670	0.00186947	0.22335	0.222845	NBN/CCT4/HNRNPD/TNKS2/GNL3/NEK2/ATR/HNRNPA2B1	8	GO	0.0408012	hyper_promoter_genehancer	0	0
GO:0018022	peptidyl-lysine methylation	14/841	129/18670	0.00203571	0.22335	0.222845	NELFE/SETD5/WDR82/NSD3/ASH2L/SETD4/CSKMT/SETDB2/KMT2D/H1-3/PRDM2/DYDC2/SETMAR/H1-2	14	GO	0.0429273	hyper_promoter_genehancer	0	0
GO:0071103	DNA conformation change	29/841	364/18670	0.00220558	0.2284	0.227885	NBN/BRD2/DAXX/H4-16/ATF7IP/RECQL5/CHD8/RAD18/INO80/BAHD1/MCM9/ASF1A/SETX/RAD54L2/POLQ/PARP10/RECQL4/PURA/NCAPH2/SYCP1/DSCC1/H1-7/H3C6/H1-3/DDX12P/H2BC3/H3C3/H1-2/HNRNPA2B1	29	GO	0.0458446	hyper_promoter_genehancer	0	0
hsa01524	Platinum drug resistance	7/137	73/8091	0.000219828	0.0425406	0.0425304	CASP9/BRCA1/GSTM1/GSTM4/GSTM5/GSTM2/GSTM3	7	KEGG	0.021818	hypo_promoter_genehancer	0	0
GO:0097327	response to antineoplastic agent	8/333	96/18670	0.000319793	0.228093	0.228093	NR3C1/CASP9/DDI2/ADAM9/BRCA1/DDX11/HNRNPD/RAD51	8	GO	0.0239209	hypo_promoter_genehancer	0	0
GO:0043414	macromolecule methylation	8/111	309/18670	0.000519364	0.537542	0.536849	TRMT12/PLD6/METTL16/PRDM2/TET1/SETMAR/MIR29B1/AUTS2	8	GO	0.00753078	hyper_genebody	0	0
R-HSA-1474244	Extracellular matrix organization	1966-08-01	301/10654	0.000511382	0.116084	0.114657	COL6A2/COMP/FBLN1/LTBP4/PXDN/LAMA4/BMP7/DCN	8	Reactome	0.00753078	hyper_genebody	0	0
GO:0030198	extracellular matrix organization	8/111	368/18670	0.00159957	0.537542	0.536849	COL6A2/COMP/ADAMTS20/FBLN1/PXDN/LAMA4/MIR29B1/DCN	8	GO	0.009437	hyper_genebody	0	0
GO:0032259	methylation	8/111	366/18670	0.00154567	0.537542	0.536849	TRMT12/PLD6/METTL16/PRDM2/TET1/SETMAR/MIR29B1/AUTS2	8	GO	0.009437	hyper_genebody	0	0
GO:0043062	extracellular structure organization	8/111	369/18670	0.00162707	0.537542	0.536849	COL6A2/COMP/ADAMTS20/FBLN1/PXDN/LAMA4/MIR29B1/DCN	8	GO	0.009437	hyper_genebody	0	0
GO:0097237	cellular response to toxic substance	6/111	247/18670	0.00359714	0.537542	0.536849	NET1/TPO/PXDN/GPX6/BMP7/PAWR	6	GO	0.0130396	hyper_genebody	0	0
GO:0006979	response to oxidative stress	8/111	451/18670	0.00551405	0.537542	0.536849	NET1/TPO/PXDN/GPX6/MIR29B1/BMP7/PAWR/SCGB1A1	8	GO	0.0177675	hyper_genebody	0	0
GO:0007178	transmembrane receptor protein serine/threonine kinase signaling pathway	6/111	349/18670	0.017986	0.537542	0.536849	COMP/GCNT2/LTBP4/MIR29B1/RGMA/BMP7	6	GO	0.0487462	hyper_genebody	0	0
GO:0045862	positive regulation of proteolysis	6/111	358/18670	0.0201075	0.537542	0.536849	KLHL40/FBLN1/FAM122A/GRN/EGLN3/MIR29B1	6	GO	0.0487462	hyper_genebody	0	0
GO:0000280	nuclear division	10/153	407/18670	0.00196421	0.627795	0.627795	PRDM7/PHF13/PSMC3IP/CDC25B/BOD1/DUSP1/TUBG1/TUBG2/TDRKH/USP16	10	GO	0.0450851	hypo_genebody_enhancer	0	0
GO:0000819	sister chromatid segregation	7/153	189/18670	0.000953794	0.627795	0.627795	PHF13/DDX12P/RMI2/BOD1/DUSP1/TUBG1/TUBG2	7	GO	0.0450851	hypo_genebody_enhancer	0	0
GO:0001933	negative regulation of protein phosphorylation	10/153	429/18670	0.00287235	0.627795	0.627795	SMYD3/BTN2A2/LRRK1/PRKAR2A/QARS1/MYC/SOCS1/DUSP1/VPS25/DGKQ	10	GO	0.0450851	hypo_genebody_enhancer	0	0
GO:0007059	chromosome segregation	9/153	321/18670	0.00134485	0.627795	0.627795	TTL/PHF13/DDX12P/BRCA1/RMI2/BOD1/DUSP1/TUBG1/TUBG2	9	GO	0.0450851	hypo_genebody_enhancer	0	0
GO:0048285	organelle fission	10/153	449/18670	0.0039644	0.627795	0.627795	PRDM7/PHF13/PSMC3IP/CDC25B/BOD1/DUSP1/TUBG1/TUBG2/TDRKH/USP16	10	GO	0.0450851	hypo_genebody_enhancer	0	0
GO:0050663	cytokine secretion	7/153	240/18670	0.0036859	0.627795	0.627795	NLRP2/NLRP7/BTN2A2/BTN3A2/MBP/CRLF2/SOCS1	7	GO	0.0450851	hypo_genebody_enhancer	0	0
GO:0051321	meiotic cell cycle	7/153	249/18670	0.00450335	0.627795	0.627795	PRDM7/PSMC3IP/CDC25B/DUSP1/TUBG1/TUBG2/TDRKH	7	GO	0.0450851	hypo_genebody_enhancer	0	0
GO:0098813	nuclear chromosome segregation	8/153	262/18670	0.00145388	0.627795	0.627795	TTL/PHF13/DDX12P/RMI2/BOD1/DUSP1/TUBG1/TUBG2	8	GO	0.0450851	hypo_genebody_enhancer	0	0
GO:1903046	meiotic cell cycle process	6/153	188/18670	0.00458138	0.627795	0.627795	PRDM7/PSMC3IP/CDC25B/TUBG1/TUBG2/TDRKH	6	GO	0.0450851	hypo_genebody_enhancer	0	0
GO:0042326	negative regulation of phosphorylation	10/153	468/18670	0.00528459	0.627795	0.627795	SMYD3/BTN2A2/LRRK1/PRKAR2A/QARS1/MYC/SOCS1/DUSP1/VPS25/DGKQ	10	GO	0.0451593	hypo_genebody_enhancer	0	0
hsa04658	Th1 and Th2 cell differentiation	16/358	92/8091	2.25e-06	6.87e-05	6.45e-05	HLA-DQA1/HLA-DQB1/HLA-DRB1/HLA-DQA2/HLA-DRB5/HLA-DRA/HLA-DPB1/HLA-DPA1/HLA-DMA/HLA-DMB/HLA-DOA/HLA-DOB/RBPJ/MAPK11/IFNGR1/DLL1	16	KEGG	0.000217787	hyper_promoter_genehancer	12	0
GO:0002504	antigen processing and presentation of peptide or polysaccharide antigen via MHC class II	16/841	102/18670	1.25e-05	0.00832966	0.00831085	HLA-DQA1/HLA-DQB1/HLA-DRB1/HLA-DQA2/HLA-DQB2/HLA-DRB5/HLA-DRA/HLA-DPB1/HLA-DPA1/HLA-DMA/HLA-DMB/HLA-DOA/HLA-DOB/SEC31A/AP1S2/THBS1	16	GO	0.000949852	hyper_promoter_genehancer	13	0
hsa05322	Systemic lupus erythematosus	18/358	136/8091	2.8e-05	0.000571836	0.000537018	HLA-DQA1/HLA-DQB1/HLA-DRB1/HLA-DQA2/HLA-DRB5/HLA-DRA/HLA-DPB1/HLA-DPA1/HLA-DMA/HLA-DMB/HLA-DOA/HLA-DOB/H2AJ/H4-16/C3/H3C6/H2BC3/H3C3	18	KEGG	0.00181268	hyper_promoter_genehancer	12	0
R-HSA-2132295	MHC class II antigen presentation	15/494	123/10654	0.000550455	0.0521931	0.0510949	HLA-DQA1/HLA-DQB1/HLA-DRB1/HLA-DQA2/HLA-DQB2/HLA-DRB5/HLA-DRA/HLA-DPB1/HLA-DPA1/HLA-DMB/HLA-DOA/HLA-DOB/CTSB/SEC31A/AP1S2	15	Reactome	0.016616	hyper_promoter_genehancer	12	0
GO:0060333	interferon-gamma-mediated signaling pathway	12/841	91/18670	0.000771553	0.119848	0.119577	IRF9/HLA-DQA1/HLA-DQB1/HLA-DRB1/HLA-DQA2/HLA-DQB2/HLA-DRB5/HLA-DRA/HLA-DPB1/HLA-DPA1/IFNGR1/TRIM38	12	GO	0.0210489	hyper_promoter_genehancer	9	0
R-HSA-877300	Interferon gamma signaling	12/494	92/10654	0.00106586	0.0855147	0.0837152	IRF9/HLA-DQA1/HLA-DQB1/HLA-DRB1/HLA-DQA2/HLA-DQB2/HLA-DRB5/HLA-DRA/HLA-DPB1/HLA-DPA1/IFNGR1/TRIM38	12	Reactome	0.0273675	hyper_promoter_genehancer	9	0
GO:0007286	spermatid development	5/111	152/18670	0.00214762	0.537542	0.536849	PLD6/QKI/CCDC42/SPAG6/TPGS1	5	GO	0.0103802	hyper_genebody	0	0
GO:0048515	spermatid differentiation	5/111	158/18670	0.00254074	0.537542	0.536849	PLD6/QKI/CCDC42/SPAG6/TPGS1	5	GO	0.0105259	hyper_genebody	0	0
GO:0007281	germ cell development	5/111	262/18670	0.0201708	0.537542	0.536849	PLD6/QKI/CCDC42/SPAG6/TPGS1	5	GO	0.0487462	hyper_genebody	0	0
