## Supplemental Table 6 for "A system biology approach identifies candidate drugs to reduce mortality in severely ill COVID-19 patients"

### Sheet: day5_15.pathways.with.overlap.d
ID	Description	Count	Total	bgCOunt	BGTotal	pvalue	p.adjust	qvalue	geneID	Approach	BH_combined	group	hla	pcdh	Percentage	overlap_with_Day0
hsa05168	Herpes simplex virus 1 infection	135	1026	497	8091	2.00081e-19	6.48263e-17	6.48263e-17	SRC/IFNGR1/ZNF561/ZNF562/ZNF426/TYK2/ZNF846/ZNF619/TP53/ZNF77/ZNF555/ZNF480/SRSF4/PML/ZNF33B/ZNF717/ZNF718/ZNF141/ZNF793/ZNF567/ZNF383/ZFP30/ZNF527/ZNF585B/ZNF875/ZNF529/ZNF571/ZNF850/ZNF585A/ZNF790/ZNF607/ZNF540/ZNF461/ZNF568/ZNF420/ZNF573/ZNF829/ZNF382/ZNF569/ZNF570/ZNF879/ZNF354C/ZNF454/ZNF354A/ZNF160/MTOR/ZNF205/NFKBIA/EIF2B2/ZNF337/SRSF8/ZNF354B/BST2/APAF1/ZNF730/ZNF492/ZNF764/ZNF689/ZNF768/…	KEGG	8.02525e-16	hyper_promoter_genehancer	2	0	0.27163	yes
hsa05168	Herpes simplex virus 1 infection	108	790	497	8091	1.54441e-16	4.89579e-14	4.86084e-14	PML/ZNF273/ZNF33B/ZNF850/ZNF567/ZNF383/ZNF527/ZNF585B/ZNF571/ZNF790/ZFP30/ZNF875/ZNF829/ZNF529/ZNF461/ZNF566/ZNF793/ZNF585A/ZNF568/ZNF607/ZNF420/ZFP82/ZFP14/ZNF382/ZNF540/ZNF570/ZNF569/ZNF727/CASP8/ZNF285/IFNGR1/HLA-C/ZNF544/C3/ZNF557/ZNF225/ZNF223/ZNF234/ZNF227/ZNF180/ZNF235/ZNF226/ZNF573/HLA-DOB/HLA-DQB1/HLA-B/ZNF175/TSC2/ZNF879/ZNF354C/ZNF454/ZNF354A/ZNF605/ZNF155/ZNF224/ZNF45/ZNF230/ZNF284/ZN…	KEGG	5.14444e-13	hyper_genebody_enhancer	7	0	0.217304	yes
GO:0007156	homophilic cell adhesion via plasma membrane adhesion molecules	50	2245	168	18670	5.65187e-10	3.36343e-06	3.25845e-06	DSC2/DSC3/PCDHGB1/PCDHGB6/PCDHGA4/PCDHGA3/PCDHGA2/PCDHGA1/TENM3/CDH8/PCDHGB7/PCDHB5/PCDHGA9/PCDHGA7/PCDHGB3/CDH7/CDH19/PCDHA12/SDK2/PTPN23/ANXA3/PCDH9/PCDHB12/PCDHB8/PCDHB13/PCDHGB5/PCDHGA8/PCDHGB4/PCDHGA6/PCDHGA5/PCDHGB2/PCDHA10/PCDHB11/PCDHB16/CDH10/PCDHB18P/PCDHA4/PCDHA1/PCDHA6/PCDHGC3/PCDHA5/PCDHB2/PCDHA2/PCDHGC4/PCDHAC2/PCDHB9/PCDHB15/PCDHB7/PCDHB3/PCDHA3	GO	1.13348e-06	hyper_promoter_genehancer	0	40	0.297619	no
R-HSA-5661231	Metallothioneins bind metals	10	1384	11	10654	1.2915e-08	9.67639e-06	9.22638e-06	MT1G/MT1H/MT1X/MT1M/MT1E/MT1A/MT1F/MT1B/MT3/MT2A	Reactome	1.48591e-05	hyper_promoter_genehancer	0	0	0.909091	no
R-HSA-72203	Processing of Capped Intron-Containing Pre-mRNA	64	1384	244	10654	1.48184e-08	9.67639e-06	9.22638e-06	RBM17/AAAS/EIF4A3/POLR2A/RBMX/SF3A2/LSM7/SRSF4/NUP133/SART1/CWC25/GLE1/UPF3B/METTL14/CPSF1/SNRPA1/HNRNPH1/CHERP/DDX23/NUP188/NUP210/HNRNPA3/FUS/SYMPK/DDX39B/DHX16/LSM2/NUDT21/NCBP1/SNRPD2/MAGOHB/NUP88/SF3B2/PPIL3/NUP93/SNW1/PPIH/PCBP2/METTL3/PRPF8/ZRSR2/BUD31/HNRNPF/PRCC/NUP205/TXNL4A/HNRNPM/ELAVL1/XAB2/RBM8A/HNRNPU/U2SURP/SF3B6/WDR33/THOC6/SRRM2/PRPF3/SF3B4/AQR/NUP214/U2AF2/WTAP/SF3A3/HNRNPA2B1	Reactome	1.48591e-05	hyper_promoter_genehancer	0	0	0.262295	yes
R-HSA-5660526	Response to metal ions	11	1384	14	10654	4.28626e-08	1.86595e-05	1.77917e-05	MT1G/MT1H/MT1X/MT1M/MT1E/MT1A/MT1F/MT1B/MT3/MT2A/MTF1	Reactome	3.43844e-05	hyper_promoter_genehancer	0	0	0.785714	no
GO:0010273	detoxification of copper ion	11	2245	15	18670	6.38057e-08	0.000126569	0.000122619	MT1G/MT1H/MT1X/MT1M/MT1E/MT1A/MT1F/MT1DP/MT1B/MT3/MT2A	GO	3.65607e-05	hyper_promoter_genehancer	0	0	0.733333	no
GO:1990169	stress response to copper ion	11	2245	15	18670	6.38057e-08	0.000126569	0.000122619	MT1G/MT1H/MT1X/MT1M/MT1E/MT1A/MT1F/MT1DP/MT1B/MT3/MT2A	GO	3.65607e-05	hyper_promoter_genehancer	0	0	0.733333	no
GO:0061687	detoxification of inorganic compound	11	2245	17	18670	4.58917e-07	0.000546203	0.000529156	MT1G/MT1H/MT1X/MT1M/MT1E/MT1A/MT1F/MT1DP/MT1B/MT3/MT2A	GO	0.000184072	hyper_promoter_genehancer	0	0	0.647059	no
GO:0097501	stress response to metal ion	11	2245	17	18670	4.58917e-07	0.000546203	0.000529156	MT1G/MT1H/MT1X/MT1M/MT1E/MT1A/MT1F/MT1DP/MT1B/MT3/MT2A	GO	0.000184072	hyper_promoter_genehancer	0	0	0.647059	no
R-HSA-72163	mRNA Splicing - Major Pathway	49	1384	183	10654	3.7164e-07	0.000121341	0.000115698	RBM17/EIF4A3/POLR2A/RBMX/SF3A2/LSM7/SRSF4/SART1/CWC25/UPF3B/CPSF1/SNRPA1/HNRNPH1/CHERP/DDX23/HNRNPA3/FUS/SYMPK/DHX16/LSM2/NUDT21/NCBP1/SNRPD2/MAGOHB/SF3B2/PPIL3/SNW1/PPIH/PCBP2/PRPF8/BUD31/HNRNPF/PRCC/TXNL4A/HNRNPM/ELAVL1/XAB2/RBM8A/HNRNPU/U2SURP/SF3B6/WDR33/SRRM2/PRPF3/SF3B4/AQR/U2AF2/SF3A3/HNRNPA2B1	Reactome	0.000184072	hyper_promoter_genehancer	0	0	0.26776	yes
GO:0071280	cellular response to copper ion	14	2245	27	18670	5.51957e-07	0.00054745	0.000530363	MT1G/MT1H/MT1X/HSF1/MT1M/MT1E/MT1A/MT1F/MT1DP/MT1B/MT3/MT2A/CYP1A1/CYP1A2	GO	0.000199413	hyper_promoter_genehancer	0	0	0.518519	no
R-HSA-72172	mRNA Splicing	50	1384	191	10654	5.96597e-07	0.000155831	0.000148584	RBM17/EIF4A3/POLR2A/RBMX/SF3A2/LSM7/SRSF4/SART1/CWC25/UPF3B/CPSF1/SNRPA1/HNRNPH1/CHERP/DDX23/HNRNPA3/FUS/SYMPK/DHX16/LSM2/NUDT21/NCBP1/SNRPD2/MAGOHB/SF3B2/PPIL3/SNW1/PPIH/PCBP2/PRPF8/ZRSR2/BUD31/HNRNPF/PRCC/TXNL4A/HNRNPM/ELAVL1/XAB2/RBM8A/HNRNPU/U2SURP/SF3B6/WDR33/SRRM2/PRPF3/SF3B4/AQR/U2AF2/SF3A3/HNRNPA2B1	Reactome	0.000199413	hyper_promoter_genehancer	0	0	0.26178	yes
GO:0098742	cell-cell adhesion via plasma-membrane adhesion molecules	61	2245	273	18670	1.03336e-06	0.000878504	0.000851085	ICAM1/DSC2/DSC3/PCDHGB1/PCDHGB6/PCDHGA4/PCDHGA3/PCDHGA2/PCDHGA1/CLDN6/CLDN9/TENM3/CDH8/PCDHGB7/PCDHB5/PCDHGA9/CLDN10/PCDHGA7/PCDHGB3/CDH7/CDH19/PCDHA12/SDK2/LRFN4/PTPN23/ANXA3/CLDN19/PCDH9/LRRC4C/PCDHB12/PCDHB8/PCDHB13/SCARF2/PCDHGB5/PCDHGA8/PCDHGB4/PCDHGA6/PCDHGA5/PCDHGB2/CD209/PCDHA10/PCDHB11/PCDHB16/EPCAM/CDH10/CBLN1/PCDHB18P/PCDHA4/PCDHA1/PCDHA6/PCDHGC3/PCDHA5/PCDHB2/PCDHA2/PCDHGC4/PCDHAC2/PC…	GO	0.000318831	hyper_promoter_genehancer	0	40	0.223443	yes
hsa03040	Spliceosome	40	1026	147	8091	1.41935e-06	0.000229935	0.000229935	RBM17/EIF4A3/RBMX/SF3A2/LSM7/SRSF4/SART1/SNRPA1/SRSF8/CHERP/DDX23/HNRNPA3/FUS/DDX39B/DHX16/LSM2/NCBP1/SNRPD2/MAGOHB/SF3B2/CCDC12/SNW1/PPIH/PRPF8/BUD31/DHX8/TXNL4A/HNRNPM/XAB2/RBM8A/HNRNPU/U2SURP/SF3B6/PRPF3/SF3B4/AQR/ZMAT2/U2AF2/SF3A3/PRPF40B	KEGG	0.000406643	hyper_promoter_genehancer	0	0	0.272109	yes
GO:0008380	RNA splicing	91	2245	469	18670	2.24415e-06	0.00166936	0.00161726	CLNS1A/RBM39/RBM17/RTCB/EIF4A3/RBFOX3/POLR2A/RBMX/SF3A2/DAZAP1/LSM7/CIRBP/ECD/VIRMA/SRSF4/PPP1R8/SART1/CDK12/CWC25/CLK4/UPF3B/METTL14/CPSF1/SNRPA1/TARDBP/IK/SRSF8/HNRNPH1/PABPC1/CHERP/DDX23/HNRNPA3/FUS/CLASRP/SYMPK/PRPF4B/DDX39B/DHX16/LSM2/NUDT21/LGALS3/NCBP1/GEMIN7/SNRPD2/MAGOHB/RBM4/SF3B2/PPIL3/CLK1/SFPQ/SNW1/PPIH/PCBP2/METTL3/METTL16/PRPF8/ZRSR2/BUD31/DHX8/HNRNPF/RBMXL1/KHDC4/PRCC/TXNL4A/HNRNP…	GO	0.000600085	hyper_promoter_genehancer	0	0	0.19403	no
GO:0071294	cellular response to zinc ion	12	2245	23	18670	3.33815e-06	0.00220726	0.00213837	P2RX4/MT1G/MT1H/MT1X/MT1M/MT1E/MT1A/MT1F/MT1DP/MT1B/MT3/MT2A	GO	0.000836833	hyper_promoter_genehancer	0	0	0.521739	no
GO:0032204	regulation of telomere maintenance	25	2245	81	18670	5.36407e-06	0.00319216	0.00309253	SRC/PRKCQ/CTNNB1/CTC1/PML/EXOSC10/MRE11/SLX1A/XRCC1/ERCC1/PPP1R10/NAF1/CCT3/TNKS2/GNL3/SMG6/MAP2K7/NEK2/CCT4/CCT8/HNRNPU/XRN1/ATR/SIRT6/HNRNPA2B1	GO	0.00126561	hyper_promoter_genehancer	0	0	0.308642	yes
hsa04145	Phagosome	35	790	152	8091	9.56353e-07	0.000151582	0.0001505	ATP6V0D1/HGS/ACTG1/TUBA3E/HLA-C/C3/FCGR2A/FCGR2C/ATP6V1G3/RAB5C/ATP6V0A1/TUBB2B/HLA-DOB/HLA-DQB1/HLA-B/STX18/COMP/TLR6/CD209/TFRC/ITGB5/OLR1/CLEC7A/TUBAL3/ATP6V0D2/CYBA/FCGR2B/FCGR3B/FCGR3A/TAP1/HLA-DMB/FCGR1A/THBS2/HLA-A/HLA-G	KEGG	0.00159281	hyper_genebody_enhancer	7	0	0.230263	yes
GO:0006403	RNA localization	51	2245	230	18670	9.63335e-06	0.00521164	0.00504898	RBM26/AAAS/LTV1/EIF4A3/WRAP53/NOL6/SRSF4/NUP133/GLE1/UPF3B/CPSF1/HSF1/EXOSC10/UPF3A/POM121C/PCID2/PURA/NUP188/NUP210/XPO5/HNRNPA3/SYMPK/DDX39B/ZC3H3/NCBP1/NAF1/XPOT/MAGOHB/CCT3/NUP88/SETD2/SFPQ/NUP93/LRPPRC/SMG6/NUP205/NOP58/XPO1/CCT4/CCT8/RBM8A/HNRNPU/ATR/WDR33/RPS15/THOC6/NUP214/U2AF2/SIDT1/MRPL18/HNRNPA2B1	GO	0.00214663	hyper_promoter_genehancer	0	0	0.221739	no
GO:0034660	ncRNA metabolic process	89	2245	475	18670	1.22434e-05	0.00574577	0.00556644	CTU2/KRI1/QTRT1/RPL14/RTCB/ADAT2/SEPSECS/EIF4A3/INTS8/NOL6/SENP3/DIS3/ABT1/SART1/CPSF1/BOP1/EXOSC10/PIWIL4/NSUN5P1/NOP14/IMP4/HARS2/GTPBP3/BCDIN3D/RPUSD4/ELP2/RPL7L1/XPO5/RRP36/MOV10L1/CHD7/METTL1/TRUB1/ERN2/NAF1/INTS14/DIS3L/CDK5RAP1/PELP1/NARS1/PUS7/GAR1/ELP6/DALRD3/AGO4/ALKBH1/FDXACB1/HSD17B10/METTL3/OSGEP/THADA/METTL16/TSR1/TYW5/NOL11/RPUSD2/EXOSC9/MEPCE/PTCD1/RARS1/RPL27/MRTO4/BMS1/DGCR8/RRN…	GO	0.00258464	hyper_promoter_genehancer	0	0	0.187368	yes
GO:0034470	ncRNA processing	75	2245	384	18670	1.34171e-05	0.00574577	0.00556644	CTU2/KRI1/QTRT1/RPL14/RTCB/ADAT2/EIF4A3/INTS8/NOL6/SENP3/DIS3/ABT1/SART1/CPSF1/BOP1/EXOSC10/NSUN5P1/NOP14/IMP4/GTPBP3/BCDIN3D/RPUSD4/ELP2/RPL7L1/RRP36/CHD7/METTL1/TRUB1/NAF1/INTS14/CDK5RAP1/PELP1/PUS7/GAR1/ELP6/AGO4/ALKBH1/FDXACB1/HSD17B10/METTL3/OSGEP/THADA/METTL16/TSR1/TYW5/NOL11/RPUSD2/EXOSC9/PTCD1/RPL27/MRTO4/BMS1/DGCR8/RRNAD1/ISG20L2/NOP58/KRR1/RBFA/BMT2/PUS10/TP53RK/DHX37/RPP25/THG1L/SEPHS1…	GO	0.0026908	hyper_promoter_genehancer	0	0	0.195312	yes
GO:0000377	RNA splicing, via transesterification reactions with bulged adenosine as nucleophile	74	2245	379	18670	1.54482e-05	0.00574577	0.00556644	CLNS1A/RBM17/EIF4A3/RBFOX3/POLR2A/RBMX/SF3A2/DAZAP1/LSM7/CIRBP/SRSF4/SART1/CWC25/UPF3B/METTL14/CPSF1/SNRPA1/IK/SRSF8/HNRNPH1/PABPC1/CHERP/DDX23/HNRNPA3/FUS/SYMPK/PRPF4B/DDX39B/DHX16/LSM2/NUDT21/NCBP1/GEMIN7/SNRPD2/MAGOHB/RBM4/SF3B2/PPIL3/SFPQ/SNW1/PPIH/PCBP2/METTL3/METTL16/PRPF8/ZRSR2/BUD31/DHX8/HNRNPF/RBMXL1/KHDC4/PRCC/TXNL4A/HNRNPM/ELAVL1/XAB2/ESS2/RBM8A/HNRNPU/U2SURP/SF3B6/WDR33/SRRM2/PRPF3/SF…	GO	0.00269403	hyper_promoter_genehancer	0	0	0.195251	no
GO:0000398	mRNA splicing, via spliceosome	74	2245	379	18670	1.54482e-05	0.00574577	0.00556644	CLNS1A/RBM17/EIF4A3/RBFOX3/POLR2A/RBMX/SF3A2/DAZAP1/LSM7/CIRBP/SRSF4/SART1/CWC25/UPF3B/METTL14/CPSF1/SNRPA1/IK/SRSF8/HNRNPH1/PABPC1/CHERP/DDX23/HNRNPA3/FUS/SYMPK/PRPF4B/DDX39B/DHX16/LSM2/NUDT21/NCBP1/GEMIN7/SNRPD2/MAGOHB/RBM4/SF3B2/PPIL3/SFPQ/SNW1/PPIH/PCBP2/METTL3/METTL16/PRPF8/ZRSR2/BUD31/DHX8/HNRNPF/RBMXL1/KHDC4/PRCC/TXNL4A/HNRNPM/ELAVL1/XAB2/ESS2/RBM8A/HNRNPU/U2SURP/SF3B6/WDR33/SRRM2/PRPF3/SF…	GO	0.00269403	hyper_promoter_genehancer	0	0	0.195251	no
GO:0032206	positive regulation of telomere maintenance	18	2245	51	18670	1.41493e-05	0.00574577	0.00556644	PRKCQ/CTNNB1/PML/MRE11/SLX1A/ERCC1/PPP1R10/NAF1/CCT3/TNKS2/GNL3/MAP2K7/NEK2/CCT4/CCT8/ATR/SIRT6/HNRNPA2B1	GO	0.00269403	hyper_promoter_genehancer	0	0	0.352941	yes
GO:0033044	regulation of chromosome organization	68	2245	342	18670	1.83313e-05	0.00641702	0.00621673	SRC/PRKCQ/DNMT1/CTNNB1/ESPL1/MORC2/ANAPC5/ANAPC4/CTC1/TP53/SIN3A/PML/NSMCE2/EXOSC10/MRE11/UBR5/PCID2/ASF1A/IK/KDM5A/SETD1A/SLX1A/H3-3A/XRCC1/TRIM28/ERCC1/MCPH1/PPP1R10/SETD5/PARP10/DLGAP5/SETMAR/PLK1/CTR9/NAF1/CCT3/DNMT3B/TNKS2/ZW10/MTF2/SFPQ/GNL3/SNW1/CDC20/H1-7/PHF8/SMG6/KAT2A/MAP1S/MAP2K7/H1-3/NEK2/OGT/CCT4/CDC45/CCT8/ZNF335/HNRNPU/XRN1/ATR/CAMK2D/ATAD2B/SETDB1/UCN/SIRT6/NSD3/H1-2/HNRNPA2B1	GO	0.00306361	hyper_promoter_genehancer	0	0	0.19883	no
GO:0000375	RNA splicing, via transesterification reactions	74	2245	382	18670	2.04424e-05	0.00675847	0.00654753	CLNS1A/RBM17/EIF4A3/RBFOX3/POLR2A/RBMX/SF3A2/DAZAP1/LSM7/CIRBP/SRSF4/SART1/CWC25/UPF3B/METTL14/CPSF1/SNRPA1/IK/SRSF8/HNRNPH1/PABPC1/CHERP/DDX23/HNRNPA3/FUS/SYMPK/PRPF4B/DDX39B/DHX16/LSM2/NUDT21/NCBP1/GEMIN7/SNRPD2/MAGOHB/RBM4/SF3B2/PPIL3/SFPQ/SNW1/PPIH/PCBP2/METTL3/METTL16/PRPF8/ZRSR2/BUD31/DHX8/HNRNPF/RBMXL1/KHDC4/PRCC/TXNL4A/HNRNPM/ELAVL1/XAB2/ESS2/RBM8A/HNRNPU/U2SURP/SF3B6/WDR33/SRRM2/PRPF3/SF…	GO	0.00327977	hyper_promoter_genehancer	0	0	0.193717	no
GO:0007156	homophilic cell adhesion via plasma membrane adhesion molecules	17	515	168	18670	4.2124e-06	0.0161419	0.0161419	DSC2/PCDHGB1/TENM3/CDH8/PCDHGB7/PCDHB5/PCDHGA9/PCDHGA7/PCDHGB3/CDH7/PCDHA12/PTPN23/ANXA3/PCDH9/PCDHB12/PCDHA10/PCDHB8	GO	0.00404811	hyper_promoter	0	11	0.10119	no
GO:0051169	nuclear transport	68	2245	346	18670	2.70666e-05	0.00827764	0.00801929	RBM26/AAAS/EIF4ENIF1/LTV1/EIF4A3/TP53/NOL6/SRSF4/PML/IPO9/STRADB/NUP133/BANF1/MED1/RPL23/GLE1/UPF3B/CPSF1/TARDBP/NFKBIA/UBR5/UPF3A/POM121C/DMAP1/PCID2/ANKLE1/NUP188/NUP210/XPO5/TRIM28/SYMPK/PIK3R2/KPNA1/ANP32D/DDX39B/PPP1R10/CCHCR1/SYK/NCBP1/GEMIN7/SNRPD2/XPOT/MAGOHB/NUP88/RBM4/SETD2/NUP93/PRKAG1/SMG6/SMURF1/STAT3/SFN/KPNA4/XPO4/NUP205/XPO1/RBM8A/GAS6/TMCO6/WDR33/RPS15/THOC6/TSC2/HDAC3/NUP214/U2A…	GO	0.00413271	hyper_promoter_genehancer	0	0	0.196532	no
GO:0051236	establishment of RNA localization	44	2245	196	18670	2.78193e-05	0.00827764	0.00801929	RBM26/AAAS/LTV1/EIF4A3/NOL6/SRSF4/NUP133/GLE1/UPF3B/CPSF1/HSF1/UPF3A/POM121C/PCID2/PURA/NUP188/NUP210/XPO5/HNRNPA3/SYMPK/DDX39B/ZC3H3/NCBP1/XPOT/MAGOHB/NUP88/SETD2/SFPQ/NUP93/LRPPRC/SMG6/NUP205/XPO1/RBM8A/HNRNPU/ATR/WDR33/RPS15/THOC6/NUP214/U2AF2/SIDT1/MRPL18/HNRNPA2B1	GO	0.00413271	hyper_promoter_genehancer	0	0	0.22449	no
GO:0006611	protein export from nucleus	41	2245	179	18670	3.14315e-05	0.00890709	0.0086291	AAAS/LTV1/EIF4A3/TP53/NOL6/SRSF4/STRADB/NUP133/GLE1/UPF3B/CPSF1/POM121C/PCID2/ANKLE1/NUP188/NUP210/XPO5/SYMPK/DDX39B/CCHCR1/NCBP1/XPOT/MAGOHB/NUP88/SETD2/NUP93/SMG6/SMURF1/SFN/XPO4/NUP205/XPO1/RBM8A/GAS6/WDR33/RPS15/THOC6/NUP214/U2AF2/CTDSPL2/HNRNPA2B1	GO	0.00450257	hyper_promoter_genehancer	0	0	0.22905	no
GO:0006913	nucleocytoplasmic transport	67	2245	343	18670	3.77119e-05	0.00982395	0.00951733	RBM26/AAAS/EIF4ENIF1/LTV1/EIF4A3/TP53/NOL6/SRSF4/PML/IPO9/STRADB/NUP133/MED1/RPL23/GLE1/UPF3B/CPSF1/TARDBP/NFKBIA/UBR5/UPF3A/POM121C/DMAP1/PCID2/ANKLE1/NUP188/NUP210/XPO5/TRIM28/SYMPK/PIK3R2/KPNA1/ANP32D/DDX39B/PPP1R10/CCHCR1/SYK/NCBP1/GEMIN7/SNRPD2/XPOT/MAGOHB/NUP88/RBM4/SETD2/NUP93/PRKAG1/SMG6/SMURF1/STAT3/SFN/KPNA4/XPO4/NUP205/XPO1/RBM8A/GAS6/TMCO6/WDR33/RPS15/THOC6/TSC2/HDAC3/NUP214/U2AF2/CTD…	GO	0.00517296	hyper_promoter_genehancer	0	0	0.195335	no
GO:0031570	DNA integrity checkpoint	37	2245	157	18670	3.91682e-05	0.00982395	0.00951733	FBXO31/GML/TP53/DOT1L/PML/RAD9A/RNASEH2B/ATF2/CASP2/PIDD1/TAOK2/MRE11/TICRR/CUL4A/MRNIP/RPS27L/DDX39B/MDC1/PPP1R10/SETMAR/TOPBP1/PLK1/TIPRL/TIPIN/ATRIP/CLSPN/CDK5RAP3/SFN/CDC45/MSH2/ATR/TFDP2/RGCC/ZNF830/BTG2/WDR76/CDC25C	GO	0.00517296	hyper_promoter_genehancer	0	0	0.235669	no
GO:0050657	nucleic acid transport	43	2245	193	18670	4.12702e-05	0.00982395	0.00951733	RBM26/AAAS/LTV1/EIF4A3/NOL6/SRSF4/NUP133/GLE1/UPF3B/CPSF1/HSF1/UPF3A/POM121C/PCID2/PURA/NUP188/NUP210/XPO5/HNRNPA3/SYMPK/DDX39B/ZC3H3/NCBP1/XPOT/MAGOHB/NUP88/SETD2/SFPQ/NUP93/LRPPRC/SMG6/NUP205/XPO1/RBM8A/HNRNPU/WDR33/RPS15/THOC6/NUP214/U2AF2/SIDT1/MRPL18/HNRNPA2B1	GO	0.00517296	hyper_promoter_genehancer	0	0	0.222798	no
GO:0050658	RNA transport	43	2245	193	18670	4.12702e-05	0.00982395	0.00951733	RBM26/AAAS/LTV1/EIF4A3/NOL6/SRSF4/NUP133/GLE1/UPF3B/CPSF1/HSF1/UPF3A/POM121C/PCID2/PURA/NUP188/NUP210/XPO5/HNRNPA3/SYMPK/DDX39B/ZC3H3/NCBP1/XPOT/MAGOHB/NUP88/SETD2/SFPQ/NUP93/LRPPRC/SMG6/NUP205/XPO1/RBM8A/HNRNPU/WDR33/RPS15/THOC6/NUP214/U2AF2/SIDT1/MRPL18/HNRNPA2B1	GO	0.00517296	hyper_promoter_genehancer	0	0	0.222798	no
GO:0018205	peptidyl-lysine modification	75	2245	397	18670	4.34631e-05	0.00994804	0.00963755	DNMT1/CTNNB1/AAAS/SETD1B/GTF2B/PER1/DOT1L/KANSL1L/SIN3A/SENP3/NSMCE2/NUP133/TAF5L/SETDB2/ATF2/ARNT/MBIP/POM121C/DMAP1/KMT2D/NUP188/NUP210/SETD1A/SRCAP/HDAC10/BRD1/TRIM28/EEF1AKMT3/SETD5/BRPF1/SETMAR/CTR9/KMT5B/DNMT3B/NUP88/MTF2/SETD2/EHMT1/GNL3/SETD4/NUP93/DYDC2/NAA60/VIPAS39/SNW1/SENP1/KANSL2/USP22/KAT14/TRRAP/HDAC2/KAT2A/EZH1/NNAT/NUP205/H1-3/YEATS4/PRDM2/SUPT7L/TAF1/OGT/IRF4/ZNF335/PRDM9/PRKAA…	GO	0.00528274	hyper_promoter_genehancer	0	0	0.188917	yes
GO:0006405	RNA export from nucleus	33	2245	135	18670	4.64309e-05	0.00997951	0.00966804	RBM26/AAAS/LTV1/EIF4A3/NOL6/SRSF4/NUP133/GLE1/UPF3B/CPSF1/POM121C/PCID2/NUP188/NUP210/XPO5/SYMPK/DDX39B/NCBP1/XPOT/MAGOHB/NUP88/SETD2/NUP93/SMG6/NUP205/XPO1/RBM8A/WDR33/RPS15/THOC6/NUP214/U2AF2/HNRNPA2B1	GO	0.00538099	hyper_promoter_genehancer	0	0	0.244444	no
GO:0051168	nuclear export	43	2245	194	18670	4.69545e-05	0.00997951	0.00966804	RBM26/AAAS/EIF4ENIF1/LTV1/EIF4A3/TP53/NOL6/SRSF4/STRADB/NUP133/GLE1/UPF3B/CPSF1/POM121C/PCID2/ANKLE1/NUP188/NUP210/XPO5/SYMPK/DDX39B/CCHCR1/NCBP1/XPOT/MAGOHB/NUP88/SETD2/NUP93/SMG6/SMURF1/SFN/XPO4/NUP205/XPO1/RBM8A/GAS6/WDR33/RPS15/THOC6/NUP214/U2AF2/CTDSPL2/HNRNPA2B1	GO	0.00538099	hyper_promoter_genehancer	0	0	0.221649	no
GO:0007409	axonogenesis	15	181	468	18670	5.3437e-05	0.0652688	0.0633501	EXT1/APBB2/PHOX2B/SLITRK5/NTN4/LMX1A/NTN1/GRB2/SEMA5B/ROBO3/ADARB1/PLXNA1/GDF7/NRP2/TTL	GO	0.00568296	hypo_genebody	0	0	0.0320513	no
GO:0007411	axon guidance	11	181	276	18670	8.25448e-05	0.0652688	0.0633501	EXT1/APBB2/NTN4/LMX1A/NTN1/GRB2/SEMA5B/ROBO3/PLXNA1/GDF7/NRP2	GO	0.00568296	hypo_genebody	0	0	0.0398551	no
GO:0097485	neuron projection guidance	11	181	277	18670	8.52444e-05	0.0652688	0.0633501	EXT1/APBB2/NTN4/LMX1A/NTN1/GRB2/SEMA5B/ROBO3/PLXNA1/GDF7/NRP2	GO	0.00568296	hypo_genebody	0	0	0.0397112	no
GO:0046688	response to copper ion	15	2245	42	18670	6.21356e-05	0.0127507	0.0123527	ICAM1/MT1G/MT1H/MT1X/HSF1/MT1M/MT1E/MT1A/MT1F/MT1DP/MT1B/MT3/MT2A/CYP1A1/CYP1A2	GO	0.00692295	hyper_promoter_genehancer	0	0	0.357143	no
GO:0000075	cell cycle checkpoint	46	2245	216	18670	7.34612e-05	0.0145723	0.0141174	FBXO31/CHMP4C/GML/TP53/CHFR/DOT1L/PML/RAD9A/RNASEH2B/ATF2/CASP2/PIDD1/HORMAD1/TAOK2/MRE11/TICRR/CUL4A/PCID2/IK/MRNIP/RPS27L/DDX39B/MDC1/PPP1R10/SETMAR/TOPBP1/PLK1/TIPRL/ZWILCH/TIPIN/ZW10/ATRIP/CLSPN/CDC20/CDK5RAP3/SFN/PRCC/CDC45/MSH2/ATR/TFDP2/RGCC/ZNF830/BTG2/WDR76/CDC25C	GO	0.00776494	hyper_promoter_genehancer	0	0	0.212963	no
hsa03008	Ribosome biogenesis in eukaryotes	29	1026	110	8091	7.35646e-05	0.00794498	0.00794498	NOL6/RNA5S17/RNA5S10/RNA5S9/RNA5S7/RNA5S8/RNA5S11/RNA5S13/RNA5S6/RNA5S12/RNA5S5/RNA5S4/RNA5S14/RNA5S3/RNA5S15/RNA5S1/RNA5S2/RNA5S16/IMP4/CSNK2B/GAR1/REXO1/GNL3/BMS1/NOP58/XPO1/XRN1/RPP25/WDR75	KEGG	0.00776494	hyper_promoter_genehancer	0	0	0.263636	no
GO:0075733	intracellular transport of virus	18	2245	57	18670	7.73988e-05	0.0148581	0.0143943	AAAS/UBAP1/NUP133/VPS28/POM121C/MVB12A/BST2/NUP188/NUP210/KPNA1/NUP88/NUP93/NUP205/CD209/XPO1/UBC/NUP214/TSG101	GO	0.00796016	hyper_promoter_genehancer	0	0	0.315789	no
GO:0071426	ribonucleoprotein complex export from nucleus	31	2245	127	18670	8.00178e-05	0.0148808	0.0144164	AAAS/LTV1/EIF4A3/NOL6/SRSF4/NUP133/GLE1/UPF3B/CPSF1/POM121C/PCID2/NUP188/NUP210/SYMPK/DDX39B/NCBP1/XPOT/MAGOHB/NUP88/SETD2/NUP93/SMG6/NUP205/XPO1/RBM8A/WDR33/RPS15/THOC6/NUP214/U2AF2/HNRNPA2B1	GO	0.00802378	hyper_promoter_genehancer	0	0	0.244094	no
GO:0009451	RNA modification	37	2245	163	18670	9.12749e-05	0.0163549	0.0158444	CTU2/QTRT1/ADAT2/VIRMA/METTL14/NSUN5P1/GTPBP3/BCDIN3D/RPUSD4/ELP2/METTL1/TRUB1/NAF1/CDK5RAP1/PUS7/GAR1/ELP6/ALKBH1/FDXACB1/HSD17B10/METTL3/OSGEP/THADA/METTL16/TYW5/RPUSD2/MEPCE/TRMT2A/RRNAD1/BMT2/PUS10/PCIF1/THG1L/SEPHS1/TRMT10C/QTRT2/WTAP	GO	0.00892936	hyper_promoter_genehancer	0	0	0.226994	no
GO:0071166	ribonucleoprotein complex localization	31	2245	128	18670	9.36069e-05	0.0163549	0.0158444	AAAS/LTV1/EIF4A3/NOL6/SRSF4/NUP133/GLE1/UPF3B/CPSF1/POM121C/PCID2/NUP188/NUP210/SYMPK/DDX39B/NCBP1/XPOT/MAGOHB/NUP88/SETD2/NUP93/SMG6/NUP205/XPO1/RBM8A/WDR33/RPS15/THOC6/NUP214/U2AF2/HNRNPA2B1	GO	0.00893946	hyper_promoter_genehancer	0	0	0.242188	no
GO:0016569	covalent chromatin modification	85	2245	474	18670	9.61889e-05	0.0163549	0.0158444	DNMT1/CTNNB1/MORC2/SETD1B/GTF2B/KDM6B/TP53/PER1/DOT1L/KANSL1L/EYA3/SIN3A/KDM2A/HSF4/PCGF3/TAF5L/SETDB2/ATF2/BRMS1L/MBIP/UBR5/UBE2E1/KDM4A/DMAP1/KDM4E/KDM5A/SIN3B/KMT2D/NTMT1/SETD1A/SRCAP/HDAC10/BRD1/RNF168/TRIM28/DTX3L/SETD5/BRPF1/SETMAR/CTR9/KMT5B/DNMT3B/MTF2/SETD2/SFPQ/EHMT1/MT3/DYDC2/NAA60/SNW1/KANSL2/HDAC7/USP22/KDM5C/PHF8/KAT14/TRRAP/HDAC2/KAT2A/EZH1/MBD3L2B/H1-3/YEATS4/PRDM2/SUPT7L/TAF1/OGT…	GO	0.00897241	hyper_promoter_genehancer	0	0	0.179325	no
GO:0016570	histone modification	82	2245	454	18670	9.89375e-05	0.0163549	0.0158445	DNMT1/CTNNB1/SETD1B/GTF2B/KDM6B/TP53/PER1/DOT1L/KANSL1L/EYA3/SIN3A/KDM2A/HSF4/PCGF3/TAF5L/SETDB2/ATF2/BRMS1L/MBIP/UBR5/UBE2E1/KDM4A/DMAP1/KDM4E/KDM5A/SIN3B/KMT2D/NTMT1/SETD1A/SRCAP/HDAC10/BRD1/RNF168/DTX3L/SETD5/BRPF1/SETMAR/CTR9/KMT5B/DNMT3B/MTF2/SETD2/SFPQ/EHMT1/MT3/DYDC2/NAA60/SNW1/KANSL2/HDAC7/USP22/KDM5C/PHF8/KAT14/TRRAP/HDAC2/KAT2A/EZH1/H1-3/YEATS4/PRDM2/SUPT7L/TAF1/OGT/IRF4/USP16/ZNF335/PR…	GO	0.00901905	hyper_promoter_genehancer	0	0	0.180617	no
GO:0044774	mitotic DNA integrity checkpoint	27	2245	106	18670	0.000104637	0.0168295	0.0163042	FBXO31/GML/TP53/PML/RAD9A/ATF2/CASP2/PIDD1/TAOK2/MRE11/TICRR/MRNIP/RPS27L/MDC1/PPP1R10/SETMAR/TOPBP1/TIPIN/CLSPN/CDK5RAP3/SFN/MSH2/TFDP2/RGCC/ZNF830/BTG2/CDC25C	GO	0.0093266	hyper_promoter_genehancer	0	0	0.254717	no
hsa03010	Ribosome	37	1026	158	8091	0.000126158	0.0102188	0.0102188	RPL14/RPLP0/RNA5S17/RNA5S10/RNA5S9/RNA5S7/RNA5S8/RNA5S11/RNA5S13/RNA5S6/RNA5S12/RNA5S5/RNA5S4/RNA5S14/RNA5S3/RNA5S15/RNA5S1/RNA5S2/RNA5S16/RPL23/RPL19/RPL22L1/RPS27L/MRPL34/RPL18A/RPL8/RPL4/RPL38/RPL27/MRPL33/RPL37/RPS15/MRPL9/RPLP1/MRPL36/MRPL18/RPS7	KEGG	0.0110005	hyper_promoter_genehancer	0	0	0.234177	no
GO:1901990	regulation of mitotic cell cycle phase transition	80	2245	444	18670	0.00012977	0.0203226	0.0196883	RBL1/FBXO31/CDKN2D/ESPL1/CHMP4C/GML/PSMD9/ANAPC5/DCTN2/PSMA8/ANAPC4/CEP131/TP53/ECD/HMMR/SIN3A/PML/ANAPC16/NSMCE2/BTN2A2/ID2/PSMB3/RNASEH2B/CASP2/ANAPC7/PIDD1/TAOK2/MRE11/CDC16/TICRR/UBE2E2/UBE2E1/SMARCD3/CUL4A/PCID2/IK/MRNIP/RPS27L/CEP135/CEP57/HAUS8/AKAP9/ADAMTS1/ERCC2/CDK4/CTDSP2/NINL/DLGAP5/TOPBP1/PSMB2/PLK1/MAPRE1/ZW10/CLSPN/ANAPC2/NEDD1/MIR138-2/CDC20/CDK5RAP3/APEX1/BCL2/MEPCE/ZNF655/TUBG1/…	GO	0.0110746	hyper_promoter_genehancer	0	0	0.18018	no
R-HSA-179409	APC-Cdc20 mediated degradation of Nek2A	11	1384	25	10654	0.000132914	0.0289309	0.0275855	ANAPC5/ANAPC4/ANAPC16/ANAPC7/CDC16/UBE2E1/ANAPC2/CDC20/NEK2/UBE2C/UBC	Reactome	0.0111066	hyper_promoter_genehancer	0	0	0.44	no
GO:0015931	nucleobase-containing compound transport	49	2245	241	18670	0.000146155	0.0223018	0.0216057	RBM26/AAAS/LTV1/EIF4A3/NOL6/SRSF4/NUP133/GLE1/SLC25A5/UPF3B/CPSF1/HSF1/SLC25A32/UPF3A/POM121C/PCID2/PURA/NUP188/NUP210/XPO5/HNRNPA3/SYMPK/DDX39B/ZC3H3/NCBP1/XPOT/MAGOHB/NUP88/SETD2/SFPQ/NUP93/LRPPRC/SMG6/SLC35E2B/SLC35E2A/NUP205/GJB1/XPO1/RBM8A/SLC35C2/HNRNPU/WDR33/RPS15/THOC6/NUP214/U2AF2/SIDT1/MRPL18/HNRNPA2B1	GO	0.0119639	hyper_promoter_genehancer	0	0	0.20332	no
GO:0046794	transport of virus	18	2245	60	18670	0.000161939	0.0240925	0.0233406	AAAS/UBAP1/NUP133/VPS28/POM121C/MVB12A/BST2/NUP188/NUP210/KPNA1/NUP88/NUP93/NUP205/CD209/XPO1/UBC/NUP214/TSG101	GO	0.0129908	hyper_promoter_genehancer	0	0	0.3	no
GO:0006882	cellular zinc ion homeostasis	13	2245	36	18670	0.000167588	0.0243247	0.0235655	AP3D1/MT1G/MT1H/MT1X/MT1M/MT1E/MT1A/MT1F/MT1DP/MT1B/MT3/MT2A/SLC39A4	GO	0.0131803	hyper_promoter_genehancer	0	0	0.361111	no
GO:2001252	positive regulation of chromosome organization	38	2245	174	18670	0.000174075	0.0246648	0.023895	PRKCQ/DNMT1/CTNNB1/ESPL1/MORC2/ANAPC5/ANAPC4/TP53/SIN3A/PML/NSMCE2/MRE11/SLX1A/TRIM28/ERCC1/PPP1R10/DLGAP5/CTR9/NAF1/CCT3/DNMT3B/TNKS2/MTF2/SFPQ/GNL3/SNW1/KAT2A/MAP2K7/NEK2/OGT/CCT4/CCT8/HNRNPU/ATR/SETDB1/SIRT6/NSD3/HNRNPA2B1	GO	0.0134272	hyper_promoter_genehancer	0	0	0.218391	no
GO:0043470	regulation of carbohydrate catabolic process	23	2245	87	18670	0.000182719	0.0252875	0.0244982	PFKFB3/AAAS/TP53/ECD/DDIT4/PPP1R3D/NUP133/ARNT/POM121C/NUP188/NUP210/NUP88/ACTN3/NUP93/PRKAG1/STAT3/INSR/NUP205/OGT/ENTPD5/PRKAA1/NUP214/SIRT6	GO	0.013828	hyper_promoter_genehancer	0	0	0.264368	no
GO:0000077	DNA damage checkpoint	33	2245	145	18670	0.000202382	0.0258538	0.0250469	FBXO31/GML/TP53/DOT1L/PML/RAD9A/RNASEH2B/ATF2/CASP2/PIDD1/TAOK2/MRE11/CUL4A/MRNIP/RPS27L/DDX39B/MDC1/PPP1R10/PLK1/TIPRL/TIPIN/ATRIP/CLSPN/CDK5RAP3/SFN/MSH2/ATR/TFDP2/RGCC/ZNF830/BTG2/WDR76/CDC25C	GO	0.0143685	hyper_promoter_genehancer	0	0	0.227586	no
GO:0016072	rRNA metabolic process	46	2245	225	18670	0.000201058	0.0258538	0.0250469	KRI1/RPL14/EIF4A3/NOL6/SENP3/DIS3/ABT1/SART1/BOP1/EXOSC10/NSUN5P1/NOP14/IMP4/RPL7L1/RRP36/CHD7/ERN2/NAF1/DIS3L/PELP1/GAR1/FDXACB1/METTL16/TSR1/NOL11/RPUSD2/EXOSC9/RPL27/MRTO4/BMS1/RRNAD1/ISG20L2/NOP58/KRR1/RBFA/BMT2/XRN1/DHX37/RPP25/SLFN13/RPS15/WDR75/WDR55/RPS7/NOL10/UTP11	GO	0.0143685	hyper_promoter_genehancer	0	0	0.204444	no
GO:0044766	multi-organism transport	18	2245	61	18670	0.000204189	0.0258538	0.0250469	AAAS/UBAP1/NUP133/VPS28/POM121C/MVB12A/BST2/NUP188/NUP210/KPNA1/NUP88/NUP93/NUP205/CD209/XPO1/UBC/NUP214/TSG101	GO	0.0143685	hyper_promoter_genehancer	0	0	0.295082	no
GO:1902579	multi-organism localization	18	2245	61	18670	0.000204189	0.0258538	0.0250469	AAAS/UBAP1/NUP133/VPS28/POM121C/MVB12A/BST2/NUP188/NUP210/KPNA1/NUP88/NUP93/NUP205/CD209/XPO1/UBC/NUP214/TSG101	GO	0.0143685	hyper_promoter_genehancer	0	0	0.295082	no
GO:0006110	regulation of glycolytic process	21	2245	77	18670	0.000214712	0.0266198	0.025789	PFKFB3/AAAS/ECD/DDIT4/NUP133/ARNT/POM121C/NUP188/NUP210/NUP88/ACTN3/NUP93/PRKAG1/STAT3/INSR/NUP205/OGT/ENTPD5/PRKAA1/NUP214/SIRT6	GO	0.0148484	hyper_promoter_genehancer	0	0	0.272727	no
GO:0071276	cellular response to cadmium ion	13	2245	37	18670	0.000230131	0.0279491	0.0270768	MT1G/MT1H/MT1X/HSF1/MT1M/MT1E/MT1A/MT1F/MT1DP/MT1B/MT3/MT2A/CYP1A2	GO	0.015645	hyper_promoter_genehancer	0	0	0.351351	no
GO:0007093	mitotic cell cycle checkpoint	36	2245	165	18670	0.00025939	0.0296852	0.0287587	FBXO31/CHMP4C/GML/TP53/CHFR/PML/RAD9A/ATF2/CASP2/PIDD1/TAOK2/MRE11/TICRR/PCID2/IK/MRNIP/RPS27L/MDC1/PPP1R10/SETMAR/TOPBP1/PLK1/ZWILCH/TIPIN/ZW10/CLSPN/CDC20/CDK5RAP3/SFN/PRCC/MSH2/TFDP2/RGCC/ZNF830/BTG2/CDC25C	GO	0.0167809	hyper_promoter_genehancer	0	0	0.218182	no
GO:0018022	peptidyl-lysine methylation	30	2245	129	18670	0.000259356	0.0296852	0.0287587	DNMT1/CTNNB1/SETD1B/DOT1L/SETDB2/KMT2D/SETD1A/EEF1AKMT3/SETD5/SETMAR/CTR9/KMT5B/DNMT3B/MTF2/SETD2/EHMT1/SETD4/DYDC2/SNW1/EZH1/H1-3/PRDM2/OGT/ZNF335/PRDM9/SETDB1/NSD3/ASH2L/H1-2/CSKMT	GO	0.0167809	hyper_promoter_genehancer	0	0	0.232558	yes
GO:1904356	regulation of telomere maintenance via telomere lengthening	18	2245	62	18670	0.000255753	0.0296852	0.0287587	SRC/PRKCQ/CTNNB1/CTC1/EXOSC10/SLX1A/NAF1/CCT3/TNKS2/SMG6/MAP2K7/NEK2/CCT4/CCT8/HNRNPU/XRN1/ATR/HNRNPA2B1	GO	0.0167809	hyper_promoter_genehancer	0	0	0.290323	yes
GO:0009303	rRNA transcription	12	2245	33	18670	0.000275826	0.0309706	0.030004	SMARCA4/TP53/MTOR/NCL/CD3EAP/ANG/NOL11/CAVIN1/BRF1/GTF3C2/SPIN1/TAF1B	GO	0.0171924	hyper_promoter_genehancer	0	0	0.363636	no
R-HSA-176407	Conversion from APC/C:Cdc20 to APC/C:Cdh1 in late anaphase	9	1384	19	10654	0.00027861	0.044083	0.0420329	ANAPC5/ANAPC4/ANAPC16/ANAPC7/CDC16/UBE2E1/ANAPC2/CDC20/UBE2C	Reactome	0.0171924	hyper_promoter_genehancer	0	0	0.473684	no
R-HSA-176412	Phosphorylation of the APC/C	9	1384	19	10654	0.00027861	0.044083	0.0420329	ANAPC5/ANAPC4/ANAPC16/ANAPC7/CDC16/UBE2E1/PLK1/ANAPC2/UBE2C	Reactome	0.0171924	hyper_promoter_genehancer	0	0	0.473684	no
R-HSA-174048	APC/C:Cdc20 mediated degradation of Cyclin B	10	1384	23	10654	0.000303788	0.044083	0.0420329	ANAPC5/ANAPC4/ANAPC16/ANAPC7/CDC16/UBE2E1/ANAPC2/CDC20/UBE2C/UBC	Reactome	0.018462	hyper_promoter_genehancer	0	0	0.434783	no
GO:0055069	zinc ion homeostasis	13	2245	38	18670	0.000311606	0.0339641	0.032904	AP3D1/MT1G/MT1H/MT1X/MT1M/MT1E/MT1A/MT1F/MT1DP/MT1B/MT3/MT2A/SLC39A4	GO	0.0185155	hyper_promoter_genehancer	0	0	0.342105	no
GO:0098781	ncRNA transcription	26	2245	107	18670	0.000313901	0.0339641	0.032904	SMARCA4/GTF2B/TP53/POLR2A/INTS8/MTOR/RPRD1A/NCL/CD3EAP/NCBP1/INTS14/SNAPC5/SNAPC4/CCNT1/SP1/ANG/NOL11/CAVIN1/ELL/ELL2/BRF1/RPRD2/GTF3C2/SPIN1/TAF1B/TBP	GO	0.0185155	hyper_promoter_genehancer	0	0	0.242991	no
GO:0061138	morphogenesis of a branching epithelium	8	181	182	18670	0.000407744	0.175075	0.169928	HOXA5/KRAS/CELSR1/NTN4/GRB2/PLXNA1/GDF7/SPRY2	GO	0.0203872	hypo_genebody	0	0	0.043956	no
GO:0031498	chromatin disassembly	9	2245	21	18670	0.000391197	0.039163	0.0379406	SMARCA4/TNP1/H2AW/SMARCD3/SMARCD1/SMARCC1/SUPT16H/ARID1A/MAP1S	GO	0.0216953	hyper_promoter_genehancer	0	0	0.428571	no
GO:0032986	protein-DNA complex disassembly	9	2245	21	18670	0.000391197	0.039163	0.0379406	SMARCA4/TNP1/H2AW/RPL23/SMARCD3/SMARCD1/SMARCC1/SUPT16H/ARID1A	GO	0.0216953	hyper_promoter_genehancer	0	0	0.428571	no
GO:0034968	histone lysine methylation	27	2245	114	18670	0.000378078	0.039163	0.0379406	DNMT1/CTNNB1/SETD1B/DOT1L/SETDB2/KMT2D/SETD1A/SETD5/SETMAR/CTR9/KMT5B/DNMT3B/MTF2/SETD2/EHMT1/DYDC2/SNW1/EZH1/H1-3/PRDM2/OGT/ZNF335/PRDM9/SETDB1/NSD3/ASH2L/H1-2	GO	0.0216953	hyper_promoter_genehancer	0	0	0.236842	no
GO:0044773	mitotic DNA damage checkpoint	24	2245	97	18670	0.000394854	0.039163	0.0379406	FBXO31/GML/TP53/PML/RAD9A/ATF2/CASP2/PIDD1/TAOK2/MRE11/MRNIP/RPS27L/MDC1/PPP1R10/TIPIN/CLSPN/CDK5RAP3/SFN/MSH2/TFDP2/RGCC/ZNF830/BTG2/CDC25C	GO	0.0216953	hyper_promoter_genehancer	0	0	0.247423	no
GO:1901987	regulation of cell cycle phase transition	83	2245	480	18670	0.000390198	0.039163	0.0379406	RBL1/FBXO31/CDKN2D/ESPL1/CHMP4C/GML/PSMD9/ANAPC5/DCTN2/PSMA8/ANAPC4/CEP131/TP53/ECD/HMMR/SIN3A/PML/ANAPC16/NSMCE2/BTN2A2/ID2/PSMB3/RNASEH2B/CASP2/ANAPC7/PIDD1/TAOK2/MRE11/CDC16/TICRR/UBE2E2/UBE2E1/SMARCD3/CUL4A/PCID2/IK/MRNIP/RPS27L/CEP135/CEP57/HAUS8/AKAP9/ADAMTS1/ERCC2/CDK4/CTDSP2/NINL/ZNF16/DLGAP5/TOPBP1/PSMB2/PLK1/MAPRE1/ZW10/CLSPN/ANAPC2/NEDD1/MIR138-2/CDC20/CDK5RAP3/APEX1/BCL2/MEPCE/ZNF655/…	GO	0.0216953	hyper_promoter_genehancer	0	0	0.172917	no
GO:0009952	anterior/posterior pattern specification	44	2245	219	18670	0.000405902	0.0395177	0.0382843	PCSK6/CTNNB1/RARG/FOXF1/TP53/XRCC2/HES7/RBPJ/TCAP/HOXC13/HOXD4/HOXD8/HOXD3/HOXD9/DMRT2/NR2F2/HOXC11/ALX1/DDIT3/HELT/FOXH1/ALDH1A2/RIPPLY2/HOXB9/HOXB7/MYF5/MYF6/KAT2A/MEOX1/LFNG/CRKL/MED12/SSBP3/BTG2/HOXA4/HOXA2/HOXA9/HOXA10/HOXA3/HOXA6/HOXA5/HOXA7/HOXA11/DLL1	GO	0.022001	hyper_promoter_genehancer	0	0	0.200913	yes
GO:0032200	telomere organization	37	2245	175	18670	0.000411711	0.0395177	0.0382843	SRC/PRKCQ/CTNNB1/CTC1/WRAP53/DOT1L/PML/NSMCE2/H3-4/EXOSC10/MRE11/SLX1A/H3-3A/XRCC1/ERCC1/PPP1R10/NAF1/CCT3/TNKS2/RPA3/GAR1/GNL3/APEX1/TEP1/SMG6/MAP2K7/H3C6/NEK2/CCT4/CCT8/HNRNPU/XRN1/ATR/RECQL4/SIRT6/H3C3/HNRNPA2B1	GO	0.0220183	hyper_promoter_genehancer	0	0	0.211429	yes
GO:0007004	telomere maintenance via telomerase	19	2245	70	18670	0.00045031	0.0418718	0.040565	SRC/PRKCQ/CTNNB1/CTC1/WRAP53/EXOSC10/MRE11/NAF1/CCT3/TNKS2/GAR1/SMG6/MAP2K7/NEK2/CCT4/CCT8/HNRNPU/XRN1/ATR	GO	0.0222987	hyper_promoter_genehancer	0	0	0.271429	no
GO:0032210	regulation of telomere maintenance via telomerase	16	2245	54	18670	0.000430546	0.0406696	0.0394002	SRC/PRKCQ/CTNNB1/CTC1/EXOSC10/NAF1/CCT3/TNKS2/SMG6/MAP2K7/NEK2/CCT4/CCT8/HNRNPU/XRN1/ATR	GO	0.0222987	hyper_promoter_genehancer	0	0	0.296296	no
R-HSA-141405	Inhibition of the proteolytic activity of APC/C requiyes for the onset of anaphase by mitotic spindle checkpoint components	9	1384	20	10654	0.00044848	0.045055	0.0429597	ANAPC5/ANAPC4/ANAPC16/ANAPC7/CDC16/UBE2E1/ANAPC2/CDC20/UBE2C	Reactome	0.0222987	hyper_promoter_genehancer	0	0	0.45	no
R-HSA-141430	Inactivation of APC/C via direct inhibition of the APC/C complex	9	1384	20	10654	0.00044848	0.045055	0.0429597	ANAPC5/ANAPC4/ANAPC16/ANAPC7/CDC16/UBE2E1/ANAPC2/CDC20/UBE2C	Reactome	0.0222987	hyper_promoter_genehancer	0	0	0.45	no
R-HSA-350054	Notch-HLH transcription pathway	11	1384	28	10654	0.000441572	0.045055	0.0429597	RBPJ/MAML1/HDAC10/NOTCH4/SNW1/HDAC7/HDAC2/KAT2A/NCOR2/CREBBP/HDAC3	Reactome	0.0222987	hyper_promoter_genehancer	0	0	0.392857	no
R-HSA-3700989	Transcriptional Regulation by TP53	70	1384	365	10654	0.000435005	0.045055	0.0429597	RBL1/BANP/POU4F1/PIP4K2C/CHD3/TP53/POLR2A/CCNG1/PML/DDIT4/RAD9A/NELFCD/RICTOR/CDK12/ZNF420/GPX2/ATF2/CASP2/PIDD1/MTOR/MRE11/FANCI/SESN3/APAF1/ELOA2/BRD1/PPP1R13L/ERCC2/TAF2/MDC1/CSNK2B/BRPF1/TOPBP1/PPP2R1B/RPA3/CASP6/ATRIP/AGO4/EHMT1/CCNT1/PRKAG1/SUPT16H/PIP4P1/TTC5/LRPPRC/HDAC2/SFN/ELL/COX11/LAMTOR2/TAF1/TP53RK/MSH2/COX20/AKT3/ATR/TFDP2/UBC/RGCC/TP53I3/PRKAA1/ERCC3/BTG2/TSC2/CREBBP/TXNRD1/MEAF6/…	Reactome	0.0222987	hyper_promoter_genehancer	0	0	0.191781	no
GO:0031124	mRNA 3'-end processing	24	2245	98	18670	0.000464228	0.0425019	0.0411753	EIF4A3/VIRMA/SRSF4/UPF3B/CPSF1/HSF1/PABPC1/RPRD1A/SYMPK/DDX39B/ZC3H3/NUDT21/CTR9/NCBP1/MAGOHB/CPEB3/CCNT1/RBM8A/SCAF8/WDR33/THOC6/RPRD2/U2AF2/TUT1	GO	0.0227076	hyper_promoter_genehancer	0	0	0.244898	no
GO:0006479	protein methylation	13	405	179	18670	0.000149957	0.132112	0.132112	PRDM9/CHD5/ZNF274/SMYD3/PAX7/PRDM2/BCOR/ZNF335/ETFBKMT/TET1/AUTS2/RLF/H1-3	GO	0.0239182	hyper_genebody	0	0	0.0726257	no
GO:0008213	protein alkylation	13	405	179	18670	0.000149957	0.132112	0.132112	PRDM9/CHD5/ZNF274/SMYD3/PAX7/PRDM2/BCOR/ZNF335/ETFBKMT/TET1/AUTS2/RLF/H1-3	GO	0.0239182	hyper_genebody	0	0	0.0726257	no
GO:0016571	histone methylation	12	405	139	18670	5.15537e-05	0.132112	0.132112	PRDM9/CHD5/ZNF274/SMYD3/PAX7/PRDM2/BCOR/ZNF335/TET1/AUTS2/RLF/H1-3	GO	0.0239182	hyper_genebody	0	0	0.0863309	no
GO:0018022	peptidyl-lysine methylation	11	405	129	18670	0.000117676	0.132112	0.132112	PRDM9/CHD5/ZNF274/SMYD3/PRDM2/BCOR/ZNF335/ETFBKMT/AUTS2/RLF/H1-3	GO	0.0239182	hyper_genebody	0	0	0.0852713	yes
GO:0034968	histone lysine methylation	10	405	114	18670	0.000189144	0.133308	0.133308	PRDM9/CHD5/ZNF274/SMYD3/PRDM2/BCOR/ZNF335/AUTS2/RLF/H1-3	GO	0.0241347	hyper_genebody	0	0	0.0877193	no
GO:0010833	telomere maintenance via telomere lengthening	21	2245	82	18670	0.000544599	0.0491047	0.0475721	SRC/PRKCQ/CTNNB1/CTC1/WRAP53/EXOSC10/MRE11/SLX1A/NAF1/CCT3/TNKS2/GAR1/SMG6/MAP2K7/NEK2/CCT4/CCT8/HNRNPU/XRN1/ATR/HNRNPA2B1	GO	0.0263179	hyper_promoter_genehancer	0	0	0.256098	no
GO:0001763	morphogenesis of a branching structure	8	181	196	18670	0.000665445	0.191066	0.185449	HOXA5/KRAS/CELSR1/NTN4/GRB2/PLXNA1/GDF7/SPRY2	GO	0.0266178	hypo_genebody	0	0	0.0408163	no
GO:0006406	mRNA export from nucleus	26	2245	111	18670	0.000575915	0.0496705	0.0481203	AAAS/EIF4A3/SRSF4/NUP133/GLE1/UPF3B/CPSF1/POM121C/PCID2/NUP188/NUP210/SYMPK/DDX39B/NCBP1/MAGOHB/NUP88/SETD2/NUP93/SMG6/NUP205/RBM8A/WDR33/THOC6/NUP214/U2AF2/HNRNPA2B1	GO	0.0268604	hyper_promoter_genehancer	0	0	0.234234	no
GO:0071427	mRNA-containing ribonucleoprotein complex export from nucleus	26	2245	111	18670	0.000575915	0.0496705	0.0481203	AAAS/EIF4A3/SRSF4/NUP133/GLE1/UPF3B/CPSF1/POM121C/PCID2/NUP188/NUP210/SYMPK/DDX39B/NCBP1/MAGOHB/NUP88/SETD2/NUP93/SMG6/NUP205/RBM8A/WDR33/THOC6/NUP214/U2AF2/HNRNPA2B1	GO	0.0268604	hyper_promoter_genehancer	0	0	0.234234	no
GO:0080009	mRNA methylation	7	2245	14	18670	0.000572123	0.0496705	0.0481203	VIRMA/METTL14/METTL3/METTL16/PCIF1/TRMT10C/WTAP	GO	0.0268604	hyper_promoter_genehancer	0	0	0.5	no
GO:0006278	RNA-dependent DNA biosynthetic process	20	2245	77	18670	0.000601181	0.0499918	0.0484315	SRC/PRKCQ/CTNNB1/CTC1/WRAP53/EXOSC10/MRE11/NAF1/CCT3/TNKS2/GAR1/TEP1/SMG6/MAP2K7/NEK2/CCT4/CCT8/HNRNPU/XRN1/ATR	GO	0.0269558	hyper_promoter_genehancer	0	0	0.25974	no
GO:0016556	mRNA modification	9	2245	22	18670	0.000591748	0.0499918	0.0484315	VIRMA/METTL14/TRUB1/PUS7/METTL3/METTL16/PCIF1/TRMT10C/WTAP	GO	0.0269558	hyper_promoter_genehancer	0	0	0.409091	no
GO:0051054	positive regulation of DNA metabolic process	39	2245	191	18670	0.000604841	0.0499918	0.0484315	SRC/PRKCQ/CTNNB1/WRAP53/EYA3/PML/HSF1/MRE11/NPAS2/MRNIP/FUS/SLX1A/HDAC10/XRCC1/RNF168/TRIM28/ERCC1/ERCC2/DTX3L/PARP9/DDX39B/PPP1R10/SETMAR/NAF1/CCT3/TNKS2/ANXA3/GNL3/MAP2K7/NEK2/CCT4/CCT8/CD40/MSH2/ATR/PRDM9/RGCC/SIRT6/HNRNPA2B1	GO	0.0269558	hyper_promoter_genehancer	0	0	0.204188	no
hsa00310	Lysine degradation	18	1026	63	8091	0.000591397	0.0383225	0.0383225	SETD1B/DOT1L/SETDB2/PHYKPL/COLGALT1/KMT2D/SETD1A/SETMAR/KMT5B/SETD2/EHMT1/EZH1/PRDM2/PRDM9/SETDB1/HADHA/ACAT2/NSD3	KEGG	0.0269558	hyper_promoter_genehancer	0	0	0.285714	no
GO:0043414	macromolecule methylation	57	2245	309	18670	0.000629841	0.051345	0.0497424	DNMT1/CTNNB1/SETD1B/DOT1L/VIRMA/SETDB2/METTL14/PIWIL4/NSUN5P1/DMAP1/GTPBP3/BCDIN3D/KMT2D/NTMT1/SETD1A/MOV10L1/TRIM28/EEF1AKMT3/METTL1/SETD5/SETMAR/CTR9/KMT5B/DNMT3B/MTF2/SETD2/EHMT1/SETD4/DYDC2/SNW1/FDXACB1/HSD17B10/METTL3/THADA/METTL16/MEPCE/EZH1/TRMT2A/RRNAD1/H1-3/PRDM2/OGT/BMT2/ZNF335/PCIF1/PRDM9/BTG2/MTRR/TRMT10C/SETDB1/WTAP/NSD3/ASH2L/GNAS/H1-2/MTA2/CSKMT	GO	0.0277614	hyper_promoter_genehancer	0	0	0.184466	yes
GO:0001764	neuron migration	7	181	157	18670	0.000861644	0.19494	0.18921	CELSR1/APBB2/PHOX2B/NTN1/LHX6/MDGA1/NRP2	GO	0.0277742	hypo_genebody	0	0	0.044586	no
GO:0001942	hair follicle development	5	181	86	18670	0.00149705	0.208448	0.20232	SOSTDC1/CELSR1/SPINK5/LDB2/KRT27	GO	0.0277742	hypo_genebody	0	0	0.0581395	no
GO:0021953	central nervous system neuron differentiation	7	181	183	18670	0.00208307	0.227848	0.22115	PHOX2B/LMX1A/LHX6/ADARB1/MDGA1/GDF7/NRP2	GO	0.0277742	hypo_genebody	0	0	0.0382514	no
GO:0022404	molting cycle process	5	181	88	18670	0.00165808	0.208448	0.20232	SOSTDC1/CELSR1/SPINK5/LDB2/KRT27	GO	0.0277742	hypo_genebody	0	0	0.0568182	no
GO:0022405	hair cycle process	5	181	88	18670	0.00165808	0.208448	0.20232	SOSTDC1/CELSR1/SPINK5/LDB2/KRT27	GO	0.0277742	hypo_genebody	0	0	0.0568182	no
GO:0048469	cell maturation	7	181	177	18670	0.00172421	0.208448	0.20232	HOXA5/SLC26A8/RB1/TUT4/NTN4/MAEA/LHX6	GO	0.0277742	hypo_genebody	0	0	0.039548	no
GO:0048732	gland development	12	181	434	18670	0.00111092	0.196292	0.190521	SOSTDC1/HOXA5/KRAS/FADD/ATP2C2/INSM1/NTN4/ASNS/NTN1/TNFRSF11A/PLXNA1/GDF7	GO	0.0277742	hypo_genebody	0	0	0.0276498	no
GO:0071695	anatomical structure maturation	8	181	232	18670	0.00195633	0.224684	0.218079	HOXA5/SLC26A8/SPINK5/RB1/TUT4/NTN4/MAEA/LHX6	GO	0.0277742	hypo_genebody	0	0	0.0344828	no
GO:0098773	skin epidermis development	5	181	88	18670	0.00165808	0.208448	0.20232	SOSTDC1/CELSR1/SPINK5/LDB2/KRT27	GO	0.0277742	hypo_genebody	0	0	0.0568182	no
hsa04360	Axon guidance	7	79	182	8091	0.00192298	0.374982	0.350185	KRAS/NTN4/NTN1/SEMA5B/ROBO3/PLXNA1/GDF7	KEGG	0.0277742	hypo_genebody	0	0	0.0384615	no
GO:0006354	DNA-templated transcription, elongation	26	2245	112	18670	0.000665695	0.0534004	0.0517337	POU4F1/POLR2A/UBTF/NELFCD/CDK12/PCID2/ELP2/POLR1C/ELOA2/RNF168/CD3EAP/ERCC2/TSFM/DDX39B/CTR9/NCBP1/SETD2/CCNT1/SUPT16H/ELL/ELL2/HNRNPU/SCAF8/ERCC3/TAF1B/TBP	GO	0.0290228	hyper_promoter_genehancer	0	0	0.232143	no
GO:0051568	histone H3-K4 methylation	16	2245	56	18670	0.000673001	0.0534004	0.0517337	DNMT1/CTNNB1/SETD1B/KMT2D/SETD1A/SETMAR/CTR9/DNMT3B/DYDC2/SNW1/H1-3/OGT/ZNF335/PRDM9/ASH2L/H1-2	GO	0.0290259	hyper_promoter_genehancer	0	0	0.285714	no
GO:0043161	proteasome-mediated ubiquitin-dependent protein catabolic process	73	2245	419	18670	0.000682738	0.0534602	0.0517916	FBXO31/FBXL12/KEAP1/CTNNB1/RNF185/PSMD9/ANAPC5/PSMA8/ANAPC4/CHFR/DNAJB12/VCP/TMUB2/PML/ANAPC16/RNF187/DAB2/TRIM38/PSMB3/TRIM13/RMND5B/FBXL6/ANAPC7/HECW1/PANO1/WWP1/CDC16/UBE2E1/NUB1/DET1/FOXyes2/CUL4A/DDA1/ANKIB1/DDIT3/SHARPIN/USP19/PSMB2/PLK1/DERL2/RNF103/RMND5A/SMARCC1/ANAPC2/MAN1B1/FBXL13/NKD2/CDC20/SENP1/PCBP2/PCNP/BBS7/TRIB2/SMURF1/UBQLN4/TAF1/OGT/TMEM67/LTN1/UBE2C/FBXO44/UBC/UBXN2A/N4BP1/SI…	GO	0.0291326	hyper_promoter_genehancer	0	0	0.174224	no
GO:0042254	ribosome biogenesis	55	2245	297	18670	0.000705425	0.0545193	0.0528177	KRI1/PPAN/RPL14/RPLP0/LTV1/EIF4A3/NOL6/SENP3/DIS3/ABT1/SART1/BOP1/EXOSC10/NSUN5P1/NOP14/CUL4A/IMP4/RPS27L/RPL7L1/RRP36/CHD7/MPV17L2/NAF1/RPL38/NUP88/PELP1/GAR1/DHX30/FDXACB1/METTL16/TSR1/NOL11/RPUSD2/EXOSC9/RPL27/PAK1IP1/MRTO4/BMS1/RRNAD1/ISG20L2/NOP58/KRR1/RBFA/BMT2/XPO1/DHX37/RPP25/RPS15/TRAF7/WDR75/WDR55/MRPL36/RPS7/NOL10/UTP11	GO	0.0297838	hyper_promoter_genehancer	0	0	0.185185	no
GO:0010639	negative regulation of organelle organization	69	2245	393	18670	0.000761851	0.0579402	0.0561319	SRC/DNMT1/DNM2/BMP7/ESPL1/CTC1/TP53/MAP2/SIN3A/SPTB/SPTAN1/SLC25A5/HORMAD1/EXOSC10/UBR5/PCID2/ASF1A/IK/KDM5A/LIMA1/SLX1A/H3-3A/XRCC1/ERCC1/EML2/CAV3/SETMAR/PLK1/WASHC2C/TMOD1/DNMT3B/MAPRE1/TNKS2/DNM1L/SPTBN2/ZW10/MTF2/MAP4/NME6/MIR138-2/CDC20/CAPZA2/MET/H1-7/PHF8/SMG6/PRKAR1A/TMSB4X/KAT2A/SEC22B/ARHGEF2/LMOD1/H1-3/NEK2/TRIM54/TMEM67/TMSB15A/SCFD1/HNRNPU/XRN1/RGCC/ATAD2B/PFN4/ADD3/FHOD3/TSC2/CORO2…	GO	0.0314807	hyper_promoter_genehancer	0	0	0.175573	no
GO:1902850	microtubule cytoskeleton organization involved in mitosis	29	2245	131	18670	0.000769161	0.0579402	0.0561319	ESPL1/AAAS/CHMP4C/DCTN2/VCP/RCC1/MZT1/BORA/PIBF1/NUF2/HTT/MCPH1/PLK1/WDR62/ZW10/MAP4/SETD2/CDC20/SMC1A/TUBG2/TUBG1/STAG1/ARHGEF2/MSTO1/NEK2/HNRNPU/CENPA/TACC1/MISP	GO	0.0314807	hyper_promoter_genehancer	0	0	0.221374	no
R-HSA-162599	Late Phase of HIV Life Cycle	32	1384	139	10654	0.000764481	0.0686075	0.0654168	AAAS/CHMP4C/GTF2B/POLR2A/UBAP1/RCC1/NELFCD/NUP133/VPS28/VTA1/MVB12A/NUP188/NUP210/ELOA2/ERCC2/TAF2/NCBP1/NUP88/RNF103-CHMP3/NUP93/CCNT1/SUPT16H/ELL/NUP205/TAF1/XPO1/RANBP1/UBC/ERCC3/NUP214/TSG101/TBP	Reactome	0.0314807	hyper_promoter_genehancer	0	0	0.230216	no
GO:0006359	regulation of transcription by RNA polymerase III	9	2245	23	18670	0.000869111	0.0645393	0.062525	ZNF345/MTOR/NAB2/CHD8/ELL/BRF1/POLR3C/BRF2/MAF1	GO	0.0349704	hyper_promoter_genehancer	0	0	0.391304	no
GO:0006364	rRNA processing	42	2245	214	18670	0.0008893	0.0645393	0.062525	KRI1/RPL14/EIF4A3/NOL6/SENP3/DIS3/ABT1/SART1/BOP1/EXOSC10/NSUN5P1/NOP14/IMP4/RPL7L1/RRP36/CHD7/NAF1/PELP1/GAR1/FDXACB1/METTL16/TSR1/NOL11/RPUSD2/EXOSC9/RPL27/MRTO4/BMS1/RRNAD1/ISG20L2/NOP58/KRR1/RBFA/BMT2/DHX37/RPP25/RPS15/WDR75/WDR55/RPS7/NOL10/UTP11	GO	0.0349704	hyper_promoter_genehancer	0	0	0.196262	no
GO:0048706	embryonic skeletal system development	28	2245	126	18670	0.000881887	0.0645393	0.062525	BMP7/CTNNB1/EIF4A3/NKX3-2/HOXD4/HOXD3/HOXD1/HOXD9/DMRT2/HOXC11/ALX1/SETD2/HOXB9/HOXB7/MYF5/WNT11/MED12/SATB2/GNAS/HOXA4/HOXA2/HOXA9/HOXA1/HOXA3/HOXA6/HOXA5/HOXA7/HOXA11	GO	0.0349704	hyper_promoter_genehancer	0	0	0.222222	yes
R-HSA-6804758	Regulation of TP53 Activity through Acetylation	11	1384	30	10654	0.00087746	0.0686075	0.0654168	PIP4K2C/CHD3/TP53/PML/BRD1/BRPF1/PIP4P1/HDAC2/AKT3/MEAF6/MTA2	Reactome	0.0349704	hyper_promoter_genehancer	0	0	0.366667	no
GO:0001522	pseudouridine synthesis	5	515	17	18670	7.36247e-05	0.141065	0.141065	RPUSD4/TRUB1/NAF1/PUS7/RPUSD2	GO	0.0353767	hyper_promoter	0	0	0.294118	no
R-HSA-162587	HIV Life Cycle	34	1384	152	10654	0.000916774	0.0686075	0.0654168	AAAS/CHMP4C/GTF2B/POLR2A/UBAP1/RCC1/NELFCD/NUP133/BANF1/VPS28/VTA1/MVB12A/NUP188/NUP210/ELOA2/ERCC2/TAF2/KPNA1/NCBP1/NUP88/RNF103-CHMP3/NUP93/CCNT1/SUPT16H/ELL/NUP205/TAF1/XPO1/RANBP1/UBC/ERCC3/NUP214/TSG101/TBP	Reactome	0.0357008	hyper_promoter_genehancer	0	0	0.223684	no
GO:0006337	nucleosome disassembly	8	2245	19	18670	0.000955769	0.0685275	0.0663886	SMARCA4/TNP1/H2AW/SMARCD3/SMARCD1/SMARCC1/SUPT16H/ARID1A	GO	0.0367289	hyper_promoter_genehancer	0	0	0.421053	no
GO:0031503	protein-containing complex localization	52	2245	281	18670	0.000986242	0.0690485	0.0668934	DNM2/AAAS/LTV1/KIF5A/EIF4A3/CEP131/AP3D1/NOL6/SRSF4/DYNLRB2/MZT1/NUP133/GLE1/UPF3B/CPSF1/IFT81/CLUAP1/POM121C/ADAM22/PCID2/PURA/RELN/EXOC1/NUP188/NUP210/TTC30B/TTC30A/RABL2B/SYMPK/DDX39B/NCBP1/XPOT/MAGOHB/NUP88/SETD2/SFPQ/NUP93/IQSEC2/SMG6/IFT172/IFT80/NUP205/XPO1/RBM8A/HNRNPU/ATR/WDR33/RPS15/THOC6/NUP214/U2AF2/HNRNPA2B1	GO	0.0367289	hyper_promoter_genehancer	0	0	0.185053	no
GO:0060968	regulation of gene silencing	30	2245	139	18670	0.000976848	0.0690485	0.0668934	AAAS/TP53/POLR2A/SIN3A/NUP133/POM121C/ASF1A/BCDIN3D/NUP188/NUP210/XPO5/H3-3A/POU5F1/MAP2K1/NUP88/NUP93/H1-7/STAT3/NUP205/ELAVL1/H3C6/H1-3/CDC45/NCOR2/ATAD2B/DND1/NUP214/SIRT6/H3C3/H1-2	GO	0.0367289	hyper_promoter_genehancer	0	0	0.215827	yes
R-HSA-3247509	Chromatin modifying enzymes	54	1384	274	10654	0.000992212	0.0686075	0.0654168	SMARCA4/SETD1B/CHD3/KDM6B/DOT1L/KDM2A/TAF5L/H2AW/SETDB2/ATF2/MBIP/SMARCA2/SMARCD3/KDM4A/DMAP1/KDM5A/KMT2D/SMARCD1/ELP2/SETD1A/HDAC10/BRD1/CDK4/BRPF1/KMT5B/SETD2/ELP6/SMARCC1/EHMT1/KANSL2/USP22/KDM5C/PHF8/KAT14/TRRAP/HDAC2/KAT2A/ARID1A/H3C6/YEATS4/SUPT7L/OGT/PRDM9/NCOR2/CREBBP/SETDB1/HDAC3/HMG20B/NSD3/ASH2L/H2BC3/H3C3/MEAF6/MTA2	Reactome	0.0367289	hyper_promoter_genehancer	0	0	0.19708	no
R-HSA-4839726	Chromatin organization	54	1384	274	10654	0.000992212	0.0686075	0.0654168	SMARCA4/SETD1B/CHD3/KDM6B/DOT1L/KDM2A/TAF5L/H2AW/SETDB2/ATF2/MBIP/SMARCA2/SMARCD3/KDM4A/DMAP1/KDM5A/KMT2D/SMARCD1/ELP2/SETD1A/HDAC10/BRD1/CDK4/BRPF1/KMT5B/SETD2/ELP6/SMARCC1/EHMT1/KANSL2/USP22/KDM5C/PHF8/KAT14/TRRAP/HDAC2/KAT2A/ARID1A/H3C6/YEATS4/SUPT7L/OGT/PRDM9/NCOR2/CREBBP/SETDB1/HDAC3/HMG20B/NSD3/ASH2L/H2BC3/H3C3/MEAF6/MTA2	Reactome	0.0367289	hyper_promoter_genehancer	0	0	0.19708	no
R-HSA-72306	tRNA processing	26	1384	107	10654	0.000998118	0.0686075	0.0654168	CTU2/QTRT1/AAAS/RTCB/ADAT2/NUP133/CPSF1/GTPBP3/NUP188/NUP210/METTL1/XPOT/NUP88/PUS7/NUP93/HSD17B10/OSGEP/THADA/TYW5/NUP205/TP53RK/RPP25/THG1L/TRMT10C/NUP214/QTRT2	Reactome	0.0367289	hyper_promoter_genehancer	0	0	0.242991	no
GO:0002456	T cell mediated immunity	24	1743	106	18670	3.38984e-05	0.195661	0.194719	GZMM/MICA/HLA-C/CD70/SMAD7/PTPRC/BTN3A2/HLA-B/MICB/AGER/TRPM4/SCART1/CLEC4G/DUSP22/KDELR1/DLG1/FBXO38/PRKCZ/ICAM1/FCGR2B/HLA-A/HLA-H/HLA-G/MYO1G	GO	0.0376385	hyper_genebody_enhancer	5	0	0.226415	no
GO:0071514	genetic imprinting	8	951	27	18670	4.10446e-05	0.198902	0.19844	IGF2/GNAS/CDKN1C/KCNQ1/ARID4B/CTCF/ASIP/BRCA1	GO	0.0378423	hypo_promoter_genehancer	0	0	0.296296	no
hsa03040	Spliceosome	21	422	147	8091	2.24482e-05	0.00684671	0.00684671	USP39/U2AF2/THOC2/HNRNPU/LSM6/SNRNP200/SRSF3/SF3A2/LSM7/MAGOHB/U2AF1L4/PRPF38A/TCERG1/DDX42/DDX5/DDX23/PRPF40B/PRPF38B/EIF4A3/SNRPA1/DHX8	KEGG	0.0378423	hypo_promoter_genehancer	0	0	0.142857	yes
R-HSA-1462054	Alpha-defensins	5	556	10	10654	7.69691e-05	0.0414791	0.0414791	PRSS3/DEFA3/DEFA1B/DEFA5/DEFA4	Reactome	0.0378423	hypo_promoter_genehancer	0	0	0.5	no
R-HSA-72163	mRNA Splicing - Major Pathway	23	556	183	10654	7.86334e-05	0.0414791	0.0414791	HNRNPA0/USP39/U2AF2/HNRNPU/POLR2A/LSM6/SNRNP200/SRSF3/CLP1/SF3A2/LSM7/POLR2I/MAGOHB/U2AF1L4/HNRNPA2B1/PRPF38A/PRCC/DDX42/DDX5/PPIL4/DDX23/EIF4A3/SNRPA1	Reactome	0.0378423	hypo_promoter_genehancer	0	0	0.125683	yes
GO:0051028	mRNA transport	32	2245	152	18670	0.00105217	0.072808	0.0705356	AAAS/EIF4A3/SRSF4/NUP133/GLE1/UPF3B/CPSF1/HSF1/UPF3A/POM121C/PCID2/NUP188/NUP210/HNRNPA3/SYMPK/DDX39B/ZC3H3/NCBP1/MAGOHB/NUP88/SETD2/NUP93/LRPPRC/SMG6/NUP205/XPO1/RBM8A/WDR33/THOC6/NUP214/U2AF2/HNRNPA2B1	GO	0.0383661	hyper_promoter_genehancer	0	0	0.210526	no
GO:0006400	tRNA modification	21	2245	86	18670	0.00106463	0.0728232	0.0705503	CTU2/QTRT1/ADAT2/GTPBP3/BCDIN3D/ELP2/METTL1/TRUB1/CDK5RAP1/PUS7/ELP6/ALKBH1/HSD17B10/OSGEP/THADA/TYW5/PUS10/THG1L/SEPHS1/TRMT10C/QTRT2	GO	0.0384706	hyper_promoter_genehancer	0	0	0.244186	no
GO:2001251	negative regulation of chromosome organization	31	2245	146	18670	0.00107894	0.0729633	0.070686	SRC/DNMT1/ESPL1/CTC1/SIN3A/EXOSC10/UBR5/PCID2/ASF1A/IK/KDM5A/SLX1A/H3-3A/XRCC1/ERCC1/SETMAR/PLK1/DNMT3B/TNKS2/ZW10/MTF2/CDC20/H1-7/PHF8/SMG6/H1-3/HNRNPU/XRN1/ATAD2B/UCN/H1-2	GO	0.0386395	hyper_promoter_genehancer	0	0	0.212329	no
GO:0006360	transcription by RNA polymerase I	17	2245	64	18670	0.00114851	0.0767954	0.0743985	POU4F1/SMARCA4/UBTF/MED1/MTOR/POLR1C/NCL/CD3EAP/ERCC2/PHF8/NOL11/CAVIN1/TAF1/ERCC3/WDR75/TAF1B/TBP	GO	0.0407671	hyper_promoter_genehancer	0	0	0.265625	no
R-HSA-5633007	Regulation of TP53 Activity	35	1384	160	10654	0.00118232	0.0772057	0.0736152	BANP/POU4F1/PIP4K2C/CHD3/TP53/CCNG1/PML/RAD9A/RICTOR/MTOR/MRE11/BRD1/PPP1R13L/TAF2/CSNK2B/BRPF1/TOPBP1/PPP2R1B/RPA3/ATRIP/EHMT1/PRKAG1/SUPT16H/PIP4P1/TTC5/HDAC2/TAF1/TP53RK/AKT3/ATR/UBC/PRKAA1/MEAF6/TBP/MTA2	Reactome	0.0415991	hyper_promoter_genehancer	0	0	0.21875	no
GO:0032259	methylation	64	2245	366	18670	0.0012847	0.0840139	0.0813918	DNMT1/CTNNB1/SETD1B/COQ5/DOT1L/VIRMA/SETDB2/METTL14/PIWIL4/NSUN5P1/DMAP1/GTPBP3/BCDIN3D/KMT2D/SPOUT1/NTMT1/SETD1A/MOV10L1/TRIM28/EEF1AKMT3/METTL1/SETD5/SETMAR/CTR9/KMT5B/DNMT3B/MTF2/SETD2/EHMT1/SETD4/MAT1A/DYDC2/SNW1/FDXACB1/HSD17B10/METTL3/METTL17/THADA/METTL16/SMYD4/MEPCE/EZH1/TRMT2A/RRNAD1/H1-3/PRDM2/OGT/BMT2/ZNF335/PCIF1/GNMT/PRDM9/CYP1A2/BTG2/MTRR/TRMT10C/SETDB1/WTAP/NSD3/ASH2L/GNAS/H1-2/MTA…	GO	0.0444219	hyper_promoter_genehancer	0	0	0.174863	yes
GO:0048704	embryonic skeletal system morphogenesis	22	2245	93	18670	0.00128433	0.0840139	0.0813918	BMP7/CTNNB1/EIF4A3/HOXD4/HOXD3/HOXD9/HOXC11/ALX1/SETD2/HOXB7/MYF5/MED12/SATB2/GNAS/HOXA4/HOXA2/HOXA1/HOXA3/HOXA6/HOXA5/HOXA7/HOXA11	GO	0.0444219	hyper_promoter_genehancer	0	0	0.236559	yes
GO:0022898	regulation of transmembrane transporter activity	8	181	268	18670	0.00470844	0.301314	0.292456	KIF5B/DAPK1/ANXA3/SLN/PPIF/GRIN2A/GOPC/FXYD4	GO	0.047155	hypo_genebody	0	0	0.0298507	no
GO:0030900	forebrain development	10	181	381	18670	0.00412102	0.301314	0.292456	KIF5B/EXT1/KRAS/SLITRK5/ANXA3/LMX1A/LHX6/MYO1D/GDF7/NRP2	GO	0.047155	hypo_genebody	0	0	0.0262467	no
GO:0032412	regulation of ion transmembrane transporter activity	8	181	260	18670	0.0039294	0.301314	0.292456	KIF5B/DAPK1/ANXA3/SLN/PPIF/GRIN2A/GOPC/FXYD4	GO	0.047155	hypo_genebody	0	0	0.0307692	no
GO:0042303	molting cycle	5	181	112	18670	0.0047155	0.301314	0.292456	SOSTDC1/CELSR1/SPINK5/LDB2/KRT27	GO	0.047155	hypo_genebody	0	0	0.0446429	no
GO:0042633	hair cycle	5	181	112	18670	0.0047155	0.301314	0.292456	SOSTDC1/CELSR1/SPINK5/LDB2/KRT27	GO	0.047155	hypo_genebody	0	0	0.0446429	no
