## Supplemental Table 7 for "A system biology approach identifies candidate drugs to reduce mortality in severely ill COVID-19 patients"

### Sheet: Feuille1
Response to interferon	RNA splicing	Cell adhesion and signaling	Apoptotic signaling pathway	Cellular protein localization	cell binding and migration	Cell junction and adhesion	Defense response	Degranulation	ER stress response	Immune effector process	Lymphocyte activation	MHC Complex	Mithocondrial ATP synthase	NK cell mediated immunity	response to oxygen levels	Proteostatis	Response to biotic stimulus	Ribosome and translation initiation complex	Xenobiotic stress response
ACIN1	ALYREF	ACTR3	ARL6IP5	ABHD17A	ANXA1	ACTR3	HMGB2	ADGRE5	CALR	ACIN1	ADGRG1	AP1S2	ALKBH7	ADGRG1	BCL2	ALDOA	AGFG1	CD74	FOS
ACTR3	CD2BP2	ADTRP	BCL2	ACTR3	ARID5B	ARPC5	IGHG1	ALDOA	CLU	ADAR	ANXA1	CALR	ATP5F1A	CALM1	ENO1	BCL2	BCL2	CIB1	FOSB
ADAR	CDC40	ANXA1	CFLAR	ALDOA	CALR	CALR	IGKC	ARPC5	DNAJA1	ANXA1	BTN3A2	CAPZA1	ATP5F1B	CCL3	ETS1	CALR	BST2	CIRBP	GSTP1
ANXA1	CHERP	ARPC5	CIB1	ARPC1B	CAP1	CAPZA1	ISG15	BST2	EIF2AK2	BST2	CALR	CD74	ATP5F1C	CCL4	HP1BP3	HNRNPA2B1	CALR	DDX3X	KLF4
APOBEC3A	CPSF1	BCL2	CLU	ARPC5	CCL4	CLIC1	JCHAIN	C3AR1	HSP90AA1	C3AR1	CD2	CYBA	ATP5F1D	CD226	HSP90B1	HNRNPC	CD14	EIF3E	NR4A2
BCL2	CPSF2	BLK	CYLD	BCL2	CORO1A	CTSC	LYZ	C5AR1	HSP90AB1	C5AR1	CD226	HLA-A	ATP5F1E	CX3CR1	MYC	HNRNPU	CFLAR	EIF3L	RACK1
BST2	CPSF7	BTN3A2	DNAJA1	CAP1	CX3CR1	CYBA	PLAC8	CAP1	HSP90B1	CCL3	CD74	HLA-DMA	ATP5MC2	GBP1	PMAIP1	HSP90AA1	CLU	EIF4B	RPL10A
CALR	CWC15	CD247	ENO1	CAPZA1	CYBA	EIF2AK2	PPBP	CD14	HSPA5	CCR1	CD83	HLA-DMB	ATP5MC3	GNG2	PSMB8	HSP90AB1	CTSB	HSP90AB1
CCL3	CWC25	CD3D	HMGB2	CD247	DTX3L	FLNA	S100A8	CD53	HSPD1	CD14	CIB1	HLA-DPA1	ATP5ME	GZMB	PSME2	HSPD1	CTSL	LUC7L3
CCL4	DDX23	CD3E	HMOX1	CIB1	ETS1	GNG2	S100A9	CREG1	P4HB	CD226	CLU	HLA-DPB1	ATP5MG	HAVCR2		MYC	CX3CR1	NOP53
CCR1	DDX42	CD4	IFI16	CORO1A	EZR	HLA-A		CTSB	PDIA4	CLU	CORO1A	HLA-DQA1	ATP5PB	KLRD1		PIM1	EIF2AK2	PMAIP1
CD2	DHX9	CD74	IFI27	CYLD	G3BP2	HLA-E		CTSC	PDIA6	CST7	CTSC	HLA-DQB1	ATP5PF	MT2A		PIM2	HMOX1	RACK1
CD74	DNAJC8	CD79A	IFI6	DTX3L	GNG2	IQGAP1		CTSD	SEC61B	CX3CR1	CYLD	HLA-DRA	ATP5PO	PTPRC		RAC2	HSP90B1	RGCC
CD83	EFTUD2	CD83	PAK2	EZR	GZMA	ISG15		CYBA	XBP1	DDX21	FGL2	HLA-DRB1	CHCHD10	SH2D1B		SP100	HSPA5	RPL10A
CIB1	EIF4A3	CORO1A	PMAIP1	FLNA	HSP90AB1	ITGA4		FGL2		DTX3L	FLNA	HLA-DRB5	SLC25A5				HSPB1	RPL13A
CORO1A	FUS	CX3CR1	PTPRC	GZMB	IFI16	ITGB1		GRN		ETS1	GPR183	HLA-E	SLC25A6				IFI16	RPL14
CYLD	GTF2F1	CYLD	S100A8	HSP90AB1	IFIT2	LCP1		HP		EZR	GZMB	PSMB9	TPI1				IFIH1	RPL15
EIF2AK2	HNRNPA1	DUSP1	S100A9	HSP90B1	IGFBP7	MACF1		IQGAP1		FGL2	HAVCR2	PSME2					IRF7	RPL17
ETS1	HNRNPA2B1	ETS1	SHISA5	IQGAP1	ITGA4	MSN		MNDA		GBP1	HLA-A						MT2A	RPL22
FGL2	HNRNPC	EZR	SP100	ITGB1	ITGB1	PAFAH1B1		PECAM1		GRN	HLA-E						MX2	RPL23
GBP1	HNRNPD	GBP1	TCF7L2	LCP1	LCP1	PLSCR1		PLAC8		HAVCR2	HSPD1						NCF1	RPL24
GBP2	HNRNPH1	GPR183	TNFSF10	MARCKS	MACF1	PSMB9		PTPRC		HERC5	IQGAP1						PIK3AP1	RPL27A
GBP4	HNRNPK	HLA-DMB		MSN	MSN	PSME2		RAB10		HLA-A	IRF7						PIM1	RPL3
GPR183	HNRNPL	HLA-DPA1		MTPN	MX1	RAC2		RNASE2		HLA-E	ITGA4						PSMA4	RPL31
HAVCR2	HNRNPM	HLA-DPB1		PARP9	MX2	SAMD9		S100A11		HMGB2	KLRD1						PSME2	RPL35A
HLA-A	HNRNPR	HLA-DQA1		PMAIP1	PAFAH1B1	SAMD9L		S100A8		HMOX1	LCP1						S100A8	RPL36A
HLA-DQA1	HNRNPUL1	HLA-DQB1		RAC2	PIM2	TLN1		S100A9		HSP90AB1	LILRB1						S100A9	RPL37A
HLA-DRA	ISY1	HLA-DRA		RHOB	RAC2	TMOD3		SELL		HSPB1	MSN						SESN3	RPL4
HLA-DRB1	LSM3	HLA-DRB1		SWAP70	SAMD9	UTRN		SERPINA1		HSPD1	PAK2						SHISA5	RPL5
HLA-E	LSM4	HLA-DRB5		TMOD3	SAMD9L	ZEB2		SLC11A1		IFI16	PRDM1						STAT1	RPL6
HMGB2	LSM7	HLA-E		TOMM7	SP100					IFIH1	PRDX1						TNFSF10	RPL7
HMOX1	MAGOHB	HSP90AA1		TPM3	SYNE2					IFIT1	PRF1						TRIM22	RPL8
HSP90AB1	NCBP2	HSP90AB1		YWHAZ	TMBIM6					IRF7	PTPRC						U2AF1	RPL9
IFI16	NUDT21	HSPD1			TXNIP					ISG15	RAC2						ZC3H11A	RPLP0
IFI27	PABPN1	IGKC			ZEB2					KLF13	SERPING1							RPLP2
IFI35	PAPOLA	IGLC2								LBR	SH2D1B							RPS10
IFI6	PCBP2	IKZF3								LILRA5	TNFRSF13C							RPS11
IFIT1	PDCD7	IRF1								LILRB1	TRBC1							RPS16
IFIT2	POLR2A	ITGA4								MNDA	UTRN							RPS17
IFIT3	POLR2G	ITGB1								MYC	ZNF683							RPS2
IFITM1	POLR2J	KLF4								PAFAH1B1								RPS20
IFITM2	PQBP1	MS4A1								PARP14								RPS21
IFITM3	PRCC	MSN								PARP9								RPS5
IKZF3	PRPF3	PAG1								PIP4K2A								RPS7
IRF1	PRPF6	PAK2								PTPRC								RPSA
IRF7	PRPF8	PELI1								RAC2								SRSF5
IRF9	PTBP1	PLSCR1								SERPING1								YWHAZ
ISG15	RBM22	PSMB8								SH2D1B
ISG20	RBM8A	PSMB9								SPON2
KLF13	RBMX	PSME2								STAT1
KLF2	RNPS1	PTPRC								TMBIM6
LILRB1	SART1	RAC2								TMOD3
MT2A	SF1	SELL								ZNF683
MX1	SF3A1	SELPLG
MX2	SF3A2	SESN3
MYC	SF3A3	SWAP70
NUB1	SF3B1	TGFBI
OAS1	SF3B2	TNFRSF13C
OAS2	SF3B5	TRAC
OAS3	SF3B6	TRAT1
OASL	SLU7	VSIR
PARP14	SMNDC1
PARP9	SNRNP27
PIM1	SNRNP35
PLSCR1	SNRNP70
PMAIP1	SNRPA
PRDM1	SNRPB2
PRDX1	SNRPD2
PSMB8	SNU13
PSMB9	SRRM1
PSME2	SRRM2
PTPRC	SRRT
RB1	SRSF10
RPL13A	SRSF11
RPS17	SRSF2
SLC11A1	SRSF3
SP100	SRSF5
STAT1	SRSF6
STAT2	SRSF9
TIMP1	SUGP1
TMOD3	SYF2
TNFRSF13C	SYMPK
TRIM22	TRA2B
XAF1	TXNL4A
ZNF683	U2AF1
	U2AF2
	U2SURP
	WBP11
	WBP4
	XAB2
	ZRSR2
