## Supplemental Table 8 for "A system biology approach identifies candidate drugs to reduce mortality in severely ill COVID-19 patients"

### Sheet: Sheet1
Patient	Day	Average Genome Coverage	Total CpGs called (combined strands)	Remaining CpGs after removing SNPs	Remaining CpGs % after removing SNPs
MED 12	Day0	27.51	28282766	27421884	96.96
MED 12	Day15	30.76	28313441	27451361	96.96
MED 12	Day5	31.61	28325889	27463396	96.96
MED 27	Day0	33.69	28281811	27419753	96.95
MED 27	Day15	24.68	28214280	27354662	96.95
MED 27	Day5	31.25	28264982	27403785	96.95
MED 28	Day0	35.18	28363595	27500756	96.96
MED 28	Day5	31.21	28343590	27481535	96.96
MED2	Day0	18.12	28062178	27207743	96.96
MED2	Day5	23.53	28165627	27307267	96.95
MED 5	Day0	28.81	28322132	27460594	96.96
MED 5	Day15	34.48	28367000	27504020	96.96
MED 5	Day5	32.03	28343041	27480593	96.96
MED 6	Day0	31.79	28125586	27268367	96.95
MED 6	Day5	28.6	27927863	27076162	96.95
