## Supplemental Table 9 for "A system biology approach identifies candidate drugs to reduce mortality in severely ill COVID-19 patients"

### Sheet: Table_S7
Assay	Contrast	DB	Term ID	GO level	Description	GeneRatio	BgRatio	p value	FDR (q value)	Count	Fold enrich	% genes in the pathway	geneID
scRNA	Upregulated	GO	GO:0042590	6	antigen processing and presentation of exogenous peptide antigen via MHC class I	25/1566	79/18670	2.98647e-09	1.0899e-07	25	3.77281	0.316456	NCF1/PSME2/CYBB/CALR/PSMA4/HLA-A/TAP1/PDIA3/PSMB9/CYBA/PSMA3/PSMD11/PSMB8/PSMB3/CD36/NCF2/TAPBP/LNPEP/PSMA6/TAP2/SEC22B/PSMC4/SNAP23/PSMD1/PSMC6
scRNA	Downregulated	GO	GO:0042590	6	antigen processing and presentation of exogenous peptide antigen via MHC class I	13/628	79/18670	2.1392e-06	9.0977e-05	13	4.89216	0.164557	FCER1G/CLEC4A/IFI30/HLA-C/VAMP8/PSMB6/PSME4/PSMB10/PSMB1/PSMA1/PSMD6/IKBKB/PSMD7
ATAC	Open	GO	GO:0042590	6	antigen processing and presentation of exogenous peptide antigen via MHC class I	16/1413	79/18670	0.000240149	0.030797	16	2.67606	0.202532	PSMB1/PSMC4/IFI30/HLA-A/HLA-F/HLA-G/HLA-E/HLA-H/PSMB9/TAP1/PSMB8/TAP2/CYBA/PSMB4/PSMD4/PSMD9
scRNA	Upregulated	GO	GO:0071346	6	cellular response to interferon-gamma	47/1566	180/18670	1.09979e-12	8.92824e-11	47	3.11299	0.261111	IRF7/OAS2/OASL/GBP1/PARP9/MT2A/OAS1/STAT1/OAS3/TRIM22/IFNGR2/SP100/PARP14/GBP2/RAB20/TLR4/WAS/NMI/SIRPA/HLA-A/ACTR3/JAK2/IRF2/IFNGR1/GBP4/HCK/STXBP2/PRKCD/TLR2/PML/TRIM25/IRF8/NR1H2/PTAFR/KIF5B/PTPN2/CDC37/CD47/GBP3/TRIM38/LGALS9/HSP90AB1/SOCS3/ACTR2/TRIM5/MED1/GBP5
scRNA	Downregulated	GO	GO:0071346	6	cellular response to interferon-gamma	22/628	180/18670	1.79685e-07	1.00434e-05	22	3.63358	0.122222	HLA-DRA/HLA-DPA1/HLA-DPB1/RPL13A/ACTG1/HLA-DRB1/HLA-DQB1/HLA-DQA1/GAPDH/AIF1/SUMO1/HLA-DRB5/TRIM8/VIM/CD44/ZYX/IFI30/HLA-C/CCL3L1/EVL/SYNCRIP/IRF1
ATAC	Open	GO	GO:0071346	6	cellular response to interferon-gamma	28/1413	180/18670	0.000208314	0.0280844	28	2.05536	0.155556	MYO1C/IFI30/IL12RB1/OASL/TP53/NR1H2/HLA-A/HLA-F/TRIM26/HLA-G/HLA-E/TRIM31/PTAFR/NLRC5/IRGM/HLA-H/HLA-DQA1/HLA-DPB1/HLA-DQA2/TLR2/MED1/IRF5/HLA-DRB1/CIITA/SLC26A6/CCL4/CCL3/CCL18
scRNA	Upregulated	GO	GO:0071357	6	cellular response to type I interferon	41/1566	95/18670	6.7983e-20	2.45845e-17	41	5.14532	0.431579	MX1/IFITM3/IFI6/IFITM2/XAF1/ISG15/IRF7/OAS2/OASL/MX2/BST2/OAS1/STAT1/OAS3/IFIT3/SAMHD1/ADAR/IFI35/SP100/STAT2/GBP2/ISG20/HLA-A/IFIT2/IFNAR1/IFI27/IRF2/PTPN6/PTPN11/PTPN1/RSAD2/IKBKE/PSMB8/MYD88/IRF8/PTPN2/CDC37/IFITM1/HSP90AB1/IFIT1/USP18
ATAC	Open	GO	GO:0071357	6	cellular response to type I interferon	21/1413	95/18670	6.64e-06	0.00185819	21	2.92077	0.221053	IFI6/OASL/MIR21/HLA-A/HLA-F/HLA-G/HLA-E/BST2/ISG15/CACTIN/TREX1/NLRC5/HLA-H/IFITM3/DCST1/ADAR/IRF5/IFITM2/IFITM1/PSMB8/PTPN6
scRNA	Downregulated	GO	GO:0006354	7	DNA-templated transcription, elongation	11/628	112/18670	0.00138631	0.0251116	11	2.91984	0.0982143	ELOB/ELOC/POLR2J/HMGN1/SUPT4H1/POLR2G/TAF1D/ENY2/EAF1/NELFE/AFF4
ATAC	Closed	GO	GO:0006354	7	DNA-templated transcription, elongation	23/1634	112/18670	8.99e-05	0.0442817	23	2.3464	0.205357	ELL/HNRNPU/CCNT2/EZH2/CDK13/ELOC/ELL2/CTDP1/ELP4/ENY2/POLR2A/POLR1B/CDK7/CCNH/CDC73/TWISTNB/SUPT4H1/SUPT6H/GTF2H1/TAF1B/DDX39B/GTF2H4/SUPT16H
scRNA	Upregulated	GO	GO:0016570	6	histone modification	70/1566	454/18670	4.51432e-07	7.8761e-06	70	1.83821	0.154185	TRIP12/ATXN7/DTX3L/SAP30/SPI1/CREBBP/BRD7/USP15/NACC2/JAK2/TAF7/BCL6/BAZ1A/PRKCD/MECP2/CDC73/NIPBL/UBR2/KDM2A/SETD2/USP3/NCOA3/BRD4/CTR9/RTF1/MORF4L2/PRKCB/JDP2/ASH1L/HCFC1/DNMT1/MSL1/MIER1/SETD3/ATRX/PRDM2/ATG5/KDM5C/KMT2C/TET2/IWS1/NSD1/KDM5A/UIMC1/LRRK2/MSL3/PCGF5/EP400/CARM1/SKI/KDM1B/TADA2B/WDR70/PRMT2/KAT6A/ATXN7L3/SAP30L/NAA50/PHB/UBE2B/CXXC1/RNF20/MORF4L1/KAT2B/AKAP8L/ZNF451/BAZ1B/EZH1/MA…
ATAC	Open	GO	GO:0016570	6	histone modification	65/1413	454/18670	4.57e-07	0.000343146	65	1.89173	0.143172	PHF10/FBL/EYA3/BRD1/HDAC10/KMT2D/KANSL2/KDM2B/KDM6B/TP53/PER1/USP3/SIN3B/KDM5B/KAT5/MEN1/DPF2/NOC2L/KDM1A/SGF29/KDM4B/HCFC1/SETD1B/OTUB1/KDM2A/PPM1F/LMNA/ASH1L/PRKD2/NELFE/VEGFA/TGFB1/CDK9/SIRT6/MTA2/TAF6L/DNMT1/NACC2/SRCAP/SETD1A/RNF40/KAT8/BCOR/SIRT3/KMT5B/KDM4D/SETDB1/DOT1L/HLCS/WDR82/WDR5/OGT/MSL1/EHMT1/MTHFR/COPRS/AURKB/BAZ2A/PAF1/SREBF1/FLCN/RNF8/BRPF3/C6orf89/KMT2A
scRNA	Upregulated	GO	GO:0060333	6	interferon-gamma-mediated signaling pathway	33/1566	91/18670	1.18143e-13	1.14624e-11	33	4.3234	0.362637	IRF7/OAS2/OASL/GBP1/PARP9/MT2A/OAS1/STAT1/OAS3/TRIM22/IFNGR2/SP100/PARP14/GBP2/NMI/HLA-A/JAK2/IRF2/IFNGR1/HCK/PRKCD/PML/TRIM25/IRF8/NR1H2/PTAFR/PTPN2/CDC37/TRIM38/HSP90AB1/SOCS3/TRIM5/MED1
scRNA	Downregulated	GO	GO:0060333	6	interferon-gamma-mediated signaling pathway	13/628	91/18670	1.07412e-05	0.000382058	13	4.24704	0.142857	HLA-DRA/HLA-DPA1/HLA-DPB1/HLA-DRB1/HLA-DQB1/HLA-DQA1/SUMO1/HLA-DRB5/TRIM8/CD44/IFI30/HLA-C/IRF1
ATAC	Open	GO	GO:0060333	6	interferon-gamma-mediated signaling pathway	21/1413	91/18670	3.21e-06	0.00134758	21	3.04916	0.230769	IFI30/OASL/TP53/NR1H2/HLA-A/HLA-F/TRIM26/HLA-G/HLA-E/TRIM31/PTAFR/NLRC5/IRGM/HLA-H/HLA-DQA1/HLA-DPB1/HLA-DQA2/MED1/IRF5/HLA-DRB1/CIITA
scRNA	Upregulated	GO	GO:0006402	7	mRNA catabolic process	55/1566	364/18670	1.37405e-05	0.000134959	55	1.80142	0.151099	RPS17/PSME2/HSPB1/ZC3HAV1/PSMA4/SSB/XRN1/EIF4G1/PSMB9/MAPK14/HNRNPC/HELZ2/SMG1/PRKCD/HNRNPR/XPO1/UPF2/PATL1/PSMA3/ROCK2/CNOT1/ETF1/SLC11A1/TARDBP/PSMD11/PSMB8/PSMB3/MYD88/ROCK1/TUT7/PNPT1/PUM2/RNPS1/PPP2CA/EXOSC10/SMG7/GTPBP1/PSMA6/PPP2R1A/RBM23/HNRNPD/CNOT8/DDX6/ERN1/CNOT4/DHX9/PSMC4/RNH1/NCBP2/CNOT3/PSMD1/SAMD4A/AGO2/PSMC6/ZC3H12A
scRNA	Downregulated	GO	GO:0006402	7	mRNA catabolic process	68/628	364/18670	1.58491e-31	5.63741e-29	68	5.55383	0.186813	RPL5/RPS2/RPL8/RPL15/RPS7/RPS10/RPL6/RPL9/RPL7/RPL22/RPL24/RPL3/RPS11/RPL35A/RPL23/RPL10A/RPS5/RPL4/RPS16/UBA52/RPSA/RPL36A/RPLP0/RPL23A/EIF3E/PABPC1/RPL14/RPLP2/RPS25/ZFP36/RPL17/RPL36/RPL13A/CIRBP/APEX1/RPL27/NBDY/RPS9/RPL37A/RPL27A/RPS21/RPL35/NUP214/NPM1/TENT4B/RPL38/CSDE1/UBC/RPS20/VIM/LSM7/LSM3/PSMB6/BTG2/PSME4/NT5C3B/PSMB10/ZFP36L1/RPL31/SAMD4B/POLR2G/PSMB1/PSMA1/LSM4/SYNCRIP/PSMD6/RBM8A/P…
ATAC	Open	GO	GO:0006402	7	mRNA catabolic process	51/1413	364/18670	1.42e-05	0.00311478	51	1.85128	0.14011	PSMB1/METTL16/SMG6/TNRC6C/PSMC4/UPF1/RPL18A/UBA52/LSM4/HNRNPM/SMG8/RPS11/PABPC4/RPL38/PLEKHN1/RPL11/PNRC2/HNRNPR/RPL10/RPS14/EXOSC2/KHSRP/NUP214/CSDC2/GTPBP1/PSMB9/SKIV2L/RPS19/TIRAP/DCPS/RPL6/SCGB1A1/RPL27A/NT5C3B/MEIOC/RPL23/RPL26/PSMB8/RPS13/PSMB4/PSMD4/CIRBP/NANOS3/RPL19/TNFSF13/RPL28/PAN2/RPS16/ALKBH5/MAPK14/PSMD9
scRNA	Upregulated	GO	GO:0000398	8	mRNA splicing, via spliceosome	60/1566	379/18670	1.23004e-06	1.80553e-05	60	1.8874	0.158311	HNRNPA2B1/U2AF1/ZBTB7A/DDX17/SETX/HNRNPC/ZMAT2/SCAF11/DNAJC8/HNRNPR/DHX8/CPSF2/PRPF4B/SF3B2/SON/SLU7/HNRNPK/SNRPB2/SRSF9/SNRNP70/PTBP1/SREK1/LUC7L3/SMU1/SRSF10/PAPOLA/SRRT/GTF2F1/RNPS1/MBNL1/SNRNP27/TRA2B/UBL5/DDX1/DDX23/CWF19L1/SFSWAP/CDC40/CWC15/SNRNP35/PRDX6/HNRNPD/SNU13/YTHDC1/NUP98/IK/PDCD7/DHX9/PRPF3/RBM42/XAB2/SRRM2/SAP18/NCBP2/WBP4/C9orf78/DDX42/SF3B6/PRCC/PRPF6
scRNA	Downregulated	GO	GO:0000398	8	mRNA splicing, via spliceosome	32/628	379/18670	1.87693e-06	8.07004e-05	32	2.51013	0.0844327	RBM3/PABPC1/HNRNPA1/CIRBP/SF1/SNRPD2/POLR2J/RALY/SF3B5/SRRM1/HNRNPUL1/PCBP2/SRSF5/LSM7/SFPQ/LSM3/HNRNPH1/SF3B1/SCNM1/SRSF11/TXNL4A/PABPN1/POLR2G/SF3A1/LSM4/SYF2/CELF2/SYNCRIP/SRSF6/PQBP1/RBM8A/SNRPA
ATAC	Open	GO	GO:0000398	8	mRNA splicing, via spliceosome	60/1413	379/18670	3.66e-08	3.21e-05	60	2.09177	0.158311	RNU2-1/CPSF7/PRPF8/METTL16/LUC7L3/SRSF2/SNRPA/HNRNPUL1/ISY1/DHX8/LSM4/DDX23/PRPF40B/HNRNPM/DHX40/POLR2A/CHERP/RBM4/SF1/SF3B2/SART1/SRSF10/SRRM1/KDM1A/HNRNPR/RBMX/CACTIN/ZBTB7A/DHX35/SYMPK/SRSF9/NUDT21/SRSF3/RBM22/SNRNP70/SETX/KHDC4/PRCC/SNRPGP15/RBM42/DCPS/RBM19/EFTUD2/CWC25/FUS/CD2BP2/XAB2/PRPF3/CIRBP/SF3A2/DAZAP1/DYRK1A/RBM25/SUGP1/GEMIN7/U2AF2/FRG1/ALYREF/ZC3H10/HNRNPL
scRNA	Upregulated	GO	GO:0051028	6	mRNA transport	28/1566	152/18670	5.94906e-05	0.000461301	28	2.19618	0.184211	MX2/ZC3H11A/AGFG1/HNRNPA2B1/U2AF1/SMG1/CPSF2/XPO1/UPF2/SETD2/G3BP2/SLU7/AHCTF1/QKI/SRSF9/RNPS1/IWS1/NUP62/SMG7/CDC40/THOC2/YTHDC1/LRPPRC/NUP98/DHX9/NCBP2/AKAP8L/NUTF2
scRNA	Downregulated	GO	GO:0051028	6	mRNA transport	13/628	152/18670	0.00190174	0.0311671	13	2.54264	0.0855263	ZFP36/HNRNPA1/NUP214/RAE1/SRRM1/SRSF5/ZFP36L1/SRSF11/PABPN1/THOC7/ENY2/SRSF6/RBM8A
ATAC	Closed	GO	GO:0051028	6	mRNA transport	29/1634	152/18670	4.9e-05	0.0337998	29	2.17995	0.190789	CETN3/UPF1/SEH1L/SEC13/LRPPRC/XPO1/SRSF11/NXT1/TPR/QKI/SYMPK/AAAS/PABPN1/U2AF1/ENY2/EIF4E/DHX38/SLBP/MVP/NUP205/HNRNPA3/G3BP2/NUP54/AHCTF1/HNRNPA1L2/SRSF1/SUPT6H/POM121/DDX39B
scRNA	Upregulated	GO	GO:2001251	8	negative regulation of chromosome organization	22/1566	146/18670	0.0051134	0.0173554	22	1.79648	0.150685	TRIP12/SPI1/XRN1/HNRNPC/TAF7/ZNF207/XRCC5/DNMT1/ATAD2B/ATRX/DYNC1LI1/ATG5/NBN/RAD21/KDM5A/EXOSC10/SKI/MAD1L1/IK/UBE2B/TERF2IP/ZNF451
ATAC	Closed	GO	GO:2001251	8	negative regulation of chromosome organization	27/1634	146/18670	0.000151689	0.0557898	27	2.11302	0.184932	USP17L2/POT1/CTBP1/PSMG2/HNRNPU/XRCC1/TPR/WAPL/SKI/PHF2/TINF2/PTTG2/CTC1/MAD2L1/RAD50/ATM/MTF2/SLX1A/SNCA/CCNB1/NBN/IK/SUPT6H/ZW10/ATAD2/FOXP3/ANAPC15
scRNA	Upregulated	GO	GO:0050777	6	negative regulation of immune response	34/1566	150/18670	6.79846e-08	1.74475e-06	34	2.70234	0.226667	IFI16/GRN/LILRB1/BST2/HMOX1/SAMHD1/ADAR/SERPING1/PARP14/STAT6/NMI/FGL2/CCR2/IL27RA/PTPRC/PTPN6/BCL6/CD300A/HLX/SAMSN1/NR1H2/TNFAIP3/ANXA1/IRAK3/LYN/PTPN2/LGALS9/JAK3/IL4R/RABGEF1/GPX1/INPP5D/HAVCR2/ZC3H12A
ATAC	Open	GO	GO:0050777	6	negative regulation of immune response	26/1413	150/18670	5.66e-05	0.010628	26	2.29026	0.173333	JAK3/MIR21/NR1H2/HLA-F/HLA-G/HLA-E/BST2/CACTIN/CRK/ABR/TREX1/NLRC5/IL27RA/TRIM27/TGFB1/RPS19/INPP5D/DCST1/ADAR/DHX58/GRN/NLRP6/PSMB4/PTPN6/CCR2/TBX21
scRNA	Upregulated	GO	GO:0045824	7	negative regulation of innate immune response	14/1566	59/18670	0.000292403	0.00174124	14	2.82897	0.237288	IFI16/GRN/LILRB1/SAMHD1/ADAR/SERPING1/PARP14/NMI/NR1H2/TNFAIP3/IRAK3/PTPN2/LGALS9/HAVCR2
ATAC	Open	GO	GO:0045824	7	negative regulation of innate immune response	14/1413	59/18670	9.92e-05	0.0159478	14	3.13529	0.237288	MIR21/NR1H2/HLA-F/HLA-G/HLA-E/CACTIN/CRK/TREX1/NLRC5/RPS19/DCST1/ADAR/DHX58/GRN
scRNA	Upregulated	GO	GO:0050686	8	negative regulation of mRNA processing	12/1566	28/18670	9.91523e-07	1.494e-05	12	5.10947	0.428571	HNRNPA2B1/HNRNPK/CTR9/SRSF9/PTBP1/SRSF10/RNPS1/SFSWAP/RBM42/RNF20/SAP18/SUPT5H
ATAC	Open	GO	GO:0050686	8	negative regulation of mRNA processing	11/1413	28/18670	2.89e-06	0.00134758	11	5.19083	0.392857	CCNT1/SRSF10/RBMX/SRSF9/NELFE/CDK9/RBM42/RNF40/DYRK1A/U2AF2/SUPT5H
scRNA	Downregulated	GO	GO:0000184	9	nuclear-transcribed mRNA catabolic process, nonsense-mediated decay	42/628	120/18670	1.26585e-31	4.95281e-29	42	10.4053	0.35	RPL5/RPS2/RPL8/RPL15/RPS7/RPS10/RPL6/RPL9/RPL7/RPL22/RPL24/RPL3/RPS11/RPL35A/RPL23/RPL10A/RPS5/RPL4/RPS16/UBA52/RPSA/RPL36A/RPLP0/RPL23A/EIF3E/PABPC1/RPL14/RPLP2/RPS25/RPL17/RPL36/RPL13A/RPL27/RPS9/RPL37A/RPL27A/RPS21/RPL35/RPL38/RPS20/RPL31/RBM8A
ATAC	Open	GO	GO:0000184	9	nuclear-transcribed mRNA catabolic process, nonsense-mediated decay	21/1413	120/18670	0.000246613	0.030873	21	2.31228	0.175	SMG6/UPF1/RPL18A/UBA52/SMG8/RPS11/RPL38/RPL11/PNRC2/RPL10/RPS14/SKIV2L/RPS19/RPL6/RPL27A/RPL23/RPL26/RPS13/RPL19/RPL28/RPS16
scRNA	Upregulated	GO	GO:0050657	7	nucleic acid transport	32/1566	193/18670	0.000150312	0.000993235	32	1.97672	0.165803	MX2/ZC3H11A/AGFG1/HNRNPA2B1/U2AF1/SSB/SMG1/FLOT1/CPSF2/XPO1/UPF2/SETD2/G3BP2/SLU7/AHCTF1/QKI/SRSF9/PNPT1/RNPS1/IWS1/ZNF593/NUP62/SMG7/CDC40/THOC2/YTHDC1/LRPPRC/NUP98/DHX9/NCBP2/AKAP8L/NUTF2
scRNA	Downregulated	GO	GO:0050657	7	nucleic acid transport	18/628	193/18670	9.5065e-05	0.00267593	18	2.77268	0.0932642	RTRAF/ZFP36/HNRNPA1/NUP214/NPM1/RAE1/TOMM20/SRRM1/SRSF5/SFPQ/EIF6/ZFP36L1/SRSF11/PABPN1/THOC7/ENY2/SRSF6/RBM8A
ATAC	Closed	GO	GO:0050657	7	nucleic acid transport	36/1634	193/18670	1.08e-05	0.0119536	36	2.13127	0.186528	CETN3/UPF1/SEH1L/SEC13/LRPPRC/RBM27/HNRNPU/XPO1/SRSF11/NMD3/NXT1/TPR/QKI/SYMPK/AAAS/PABPN1/U2AF1/ENY2/EIF4E/DHX38/SLBP/MVP/NUP205/HNRNPA3/G3BP2/NUP54/SDAD1/LTV1/PURA/AHCTF1/HNRNPA1L2/SRSF1/SUPT6H/POM121/DDX39B/FLOT1
scRNA	Upregulated	GO	GO:0015931	6	nucleobase-containing compound transport	35/1566	241/18670	0.000985721	0.00463486	35	1.73142	0.145228	MX2/ZC3H11A/AGFG1/HNRNPA2B1/U2AF1/SSB/SLC25A24/SMG1/FLOT1/CPSF2/XPO1/UPF2/SETD2/G3BP2/SLU7/AHCTF1/QKI/SRSF9/PNPT1/SLC25A36/RNPS1/IWS1/ZNF593/NUP62/SMG7/CDC40/P2RX7/THOC2/YTHDC1/LRPPRC/NUP98/DHX9/NCBP2/AKAP8L/NUTF2
scRNA	Downregulated	GO	GO:0015931	6	nucleobase-containing compound transport	20/628	241/18670	0.000198052	0.00516602	20	2.46716	0.0829876	SLC25A6/RTRAF/SLC25A5/ZFP36/HNRNPA1/NUP214/NPM1/RAE1/TOMM20/SRRM1/SRSF5/SFPQ/EIF6/ZFP36L1/SRSF11/PABPN1/THOC7/ENY2/SRSF6/RBM8A
ATAC	Closed	GO	GO:0015931	6	nucleobase-containing compound transport	43/1634	241/18670	5.21e-06	0.011371	43	2.03865	0.178423	CETN3/UPF1/SEH1L/SEC13/LRPPRC/RBM27/HNRNPU/SLC35E2B/SLC35E2A/XPO1/SRSF11/NMD3/SLC33A1/NXT1/TPR/QKI/SYMPK/AAAS/PABPN1/U2AF1/ENY2/SLC25A31/EIF4E/DHX38/SLBP/MVP/NUP205/SLC35D1/HNRNPA3/G3BP2/NUP54/SDAD1/LTV1/PURA/SLC35A4/AHCTF1/HNRNPA1L2/SLC25A32/SRSF1/SUPT6H/POM121/DDX39B/FLOT1
scRNA	Upregulated	GO	GO:2001252	8	positive regulation of chromosome organization	32/1566	174/18670	1.89329e-05	0.000176378	32	2.19257	0.183908	HNRNPA2B1/RB1/BRD7/BCL6/PML/MECP2/NIPBL/PPP1R10/NUMA1/BRD4/CTR9/RTF1/JDP2/XRCC5/DNMT1/MIER1/ATRX/MPHOSPH8/NBN/RAD21/CUL3/LRRK2/CCT5/TADA2B/HNRNPD/HMBOX1/SMC5/CCT7/RNF20/AKAP8L/MAPK3/ATF7IP
ATAC	Open	GO	GO:2001252	8	positive regulation of chromosome organization	27/1413	174/18670	0.000279179	0.0321597	27	2.0503	0.155172	TP53/PNKP/KDM1A/DKC1/ERCC1/ANAPC5/MAPK1/CCT3/LMNA/PRKD2/NELFE/VEGFA/TGFB1/CDK9/SIRT6/DNMT1/SLX1A/RNF40/CDT1/MRE11/SETDB1/OGT/AURKB/PAF1/SREBF1/C6orf89/KMT2A
scRNA	Upregulated	GO	GO:0033044	7	regulation of chromosome organization	57/1566	342/18670	4.15337e-07	7.34296e-06	57	1.98702	0.166667	TRIP12/HNRNPA2B1/SPI1/XRN1/RB1/BRD7/HNRNPC/TAF7/BCL6/SMG1/PML/MECP2/NIPBL/PPP1R10/NUMA1/BRD4/CTR9/RTF1/ZNF207/TLK1/JDP2/XRCC5/DNMT1/MIER1/TLK2/ATAD2B/ATRX/MPHOSPH8/DYNC1LI1/ATG5/NBN/IWS1/RAD21/NSD1/KDM5A/CUL3/LRRK2/EXOSC10/SMG7/SKI/CCT5/TADA2B/MAD1L1/WDR70/HNRNPD/HMBOX1/SENP6/SMC5/IK/UBE2B/CCT7/RNF20/TERF2IP/AKAP8L/ZNF451/MAPK3/ATF7IP
ATAC	Open	GO	GO:0033044	7	regulation of chromosome organization	46/1413	342/18670	0.000100093	0.0159478	46	1.77719	0.134503	SMG6/H1-9/H1-10/UPF1/CTC1/TP53/PNKP/BUB1B/NOC2L/KDM1A/DKC1/ERCC1/ANAPC5/SPTY2D1/OTUB1/MAPK1/CCT3/LMNA/PRKD2/NELFE/VEGFA/TGFB1/CDK9/SIRT6/TEN1/DNMT1/SETD1A/SLX1A/RNF40/BCOR/XRCC1/CDT1/MRE11/KDM4D/SETDB1/KLHL22/YLPM1/OGT/H1-7/MTHFR/AURKB/PAF1/SREBF1/FLCN/C6orf89/KMT2A
ATAC	Closed	GO	GO:0033044	7	regulation of chromosome organization	51/1634	342/18670	0.000117079	0.046136	51	1.70387	0.149123	USP17L2/POT1/FBXO4/CTBP1/UPF1/PSMG2/SETD5/HNRNPU/CCT4/XRCC1/TPR/SMAD4/WAPL/PKIB/SKI/PHF2/TINF2/PTTG2/RPS6KA5/CTC1/TP53/ANAPC1/MAD2L1/RAD50/ATM/MTF2/PPARGC1A/SETD1A/RNF40/SLX1A/MIER1/DDX11/SNCA/CCNB1/NBN/TLK1/IK/DMRTC2/HNRNPD/CUL3/SUPT6H/SPTY2D1/ZW10/NSMCE2/ING2/CCT8/ATAD2/FOXP3/PPP1R10/ANAPC15/NUMA1
wBS	Hypermethylated	GO	GO:2000278	7	regulation of DNA biosynthetic process	12/730	106/17913	0.0012655	0.318992	12	2.77793	0.113208	HNRNPA2B1/XRN1/ATR/NEK2/DSCC1/HNRNPD/TNKS2/DCP2/CCT4/HNRNPC/TEN1/DNAJC2
scRNA	Downregulated	GO	GO:2000278	7	regulation of DNA biosynthetic process	10/628	108/18670	0.00347497	0.049441	10	2.75271	0.0925926	DUSP1/KLF4/HNRNPA1/TENT4B/TEN1/CTNNB1/MAP2K7/CDKN1A/ARRB2/CCT4
scRNA	Upregulated	GO	GO:0051052	6	regulation of DNA metabolic process	61/1566	429/18670	3.17584e-05	0.000271098	61	1.69522	0.142191	SMCHD1/S100A11/PARP9/HSP90AA1/TRIP12/DTX3L/HNRNPA2B1/SPI1/XRN1/STAT6/WAS/MBD2/IL27RA/RNF169/PTK2B/HNRNPC/PTPRC/TFRC/PARP4/PPP4C/BCL6/SMG1/PRKCD/PML/MECP2/UBE2V1/PTGES3/RAC1/SETD2/PPP1R10/APAF1/BAX/XRCC5/USP9X/DNMT1/ATRX/MPHOSPH8/NBN/PDS5A/HSP90AB1/UIMC1/PPP2CA/EXOSC10/SMG7/ACTR2/CCT5/PPP2R1A/KDM1B/DEK/WDR70/INO80/HNRNPD/HMBOX1/UBE2B/DHX9/CCT7/TERF2IP/CACYBP/ST20/MAPK3/ATF7IP
ATAC	Open	GO	GO:0051052	6	regulation of DNA metabolic process	53/1413	351/18670	1.03e-06	0.000675541	53	1.99513	0.150997	SMG6/H1-9/EYA3/H1-10/HDAC10/UPF1/TMEM161A/CTC1/WRAP53/TP53/PNKP/RAD51/MEN1/KDM1A/SH2B1/DKC1/ERCC1/PDGFRB/OTUB1/MAPK1/CCT3/IL27RA/UBQLN4/SMCHD1/PRKD2/TGFB1/NIBAN2/CDK9/SIRT6/ENDOG/ERCC2/RECQL5/TEN1/FUS/SLX1A/PPP4C/XRCC1/CDT1/MRE11/KDM4D/NUDT16L1/YLPM1/ZNF93/BABAM1/TNFSF13/ALYREF/H1-7/AURKB/TBX21/FLCN/CDKN1A/RNF8/KMT2A
scRNA	Upregulated	GO	GO:1903311	7	regulation of mRNA metabolic process	67/1566	324/18670	3.15858e-12	2.33684e-10	67	2.46537	0.20679	PSME2/HNRNPA2B1/HSPB1/ZC3HAV1/PSMA4/XRN1/EIF4G1/ZBTB7A/DDX17/PSMB9/MAPK14/HNRNPC/PRKCD/HNRNPR/CDC73/XPO1/SLTM/PSMA3/ROCK2/CNOT1/SON/HNRNPK/CTR9/SAFB/SLC11A1/TARDBP/PSMD11/SRSF9/PSMB8/PSMB3/SNRNP70/MYD88/ROCK1/PTBP1/SREK1/SMU1/PNPT1/PUM2/SRSF10/PAPOLA/RNPS1/MBNL1/IWS1/TRA2B/SFSWAP/GTPBP1/PSMA6/RBM23/PRDX6/HNRNPD/CNOT8/YTHDC1/NUP98/SAFB2/DHX9/RBM42/RNF20/SAP18/SUPT5H/PSMC4/NCBP2/C9orf78/PSMD1/SAMD4…
scRNA	Downregulated	GO	GO:1903311	7	regulation of mRNA metabolic process	31/628	324/18670	1.83874e-07	1.01328e-05	31	2.84447	0.095679	RBM3/UBA52/PABPC1/ZFP36/HNRNPA1/CIRBP/APEX1/NUP214/NPM1/TENT4B/UBC/VIM/SRSF5/PSMB6/BTG2/PSME4/PSMB10/ZFP36L1/SAMD4B/PABPN1/POLR2G/PSMB1/PSMA1/NELFE/CELF2/SYNCRIP/PSMD6/SRSF6/RBM8A/PSMD7/SNRPA
ATAC	Open	GO	GO:1903311	7	regulation of mRNA metabolic process	57/1413	324/18670	1.66e-09	8.71e-06	57	2.32451	0.175926	PSMB1/CPSF7/METTL16/SRSF2/TNRC6C/SNRPA/PSMC4/UPF1/UBA52/CCNT1/HNRNPM/PABPC4/RBM4/CDK11A/CDK11B/PLEKHN1/SRSF10/HNRNPR/RBMX/ZBTB7A/SRSF9/NUDT21/SRSF3/EXOSC2/SNRNP70/KHSRP/SAFB2/SAFB/NUP214/CSDC2/GTPBP1/PSMB9/NELFE/CDK9/RBM42/TIRAP/RBM19/SCGB1A1/MEIOC/RNF40/PSMB8/PSMB4/PSMD4/CIRBP/DAZAP1/DYRK1A/RBM25/NANOS3/TNFSF13/U2AF2/ZC3H10/HNRNPL/PAF1/SUPT5H/ALKBH5/MAPK14/PSMD9
scRNA	Upregulated	GO	GO:0050684	7	regulation of mRNA processing	32/1566	137/18670	7.79763e-08	1.95195e-06	32	2.78472	0.233577	HNRNPA2B1/ZBTB7A/DDX17/CDC73/SLTM/SON/HNRNPK/CTR9/SAFB/SRSF9/SNRNP70/PTBP1/SREK1/SMU1/SRSF10/PAPOLA/RNPS1/MBNL1/IWS1/TRA2B/SFSWAP/PRDX6/YTHDC1/NUP98/SAFB2/DHX9/RBM42/RNF20/SAP18/SUPT5H/NCBP2/C9orf78
scRNA	Downregulated	GO	GO:0050684	7	regulation of mRNA processing	11/628	137/18670	0.00661365	0.0777792	11	2.38702	0.080292	RBM3/HNRNPA1/CIRBP/SRSF5/ZFP36L1/PABPN1/NELFE/CELF2/SRSF6/RBM8A/SNRPA
ATAC	Open	GO	GO:0050684	7	regulation of mRNA processing	31/1413	137/18670	2.61e-08	3.21e-05	31	2.98981	0.226277	CPSF7/METTL16/SRSF2/SNRPA/CCNT1/RBM4/CDK11A/CDK11B/SRSF10/RBMX/ZBTB7A/SRSF9/NUDT21/SRSF3/SNRNP70/SAFB2/SAFB/NELFE/CDK9/RBM42/RBM19/RNF40/CIRBP/DAZAP1/DYRK1A/RBM25/U2AF2/ZC3H10/HNRNPL/PAF1/SUPT5H
scRNA	Upregulated	GO	GO:0043484	7	regulation of RNA splicing	27/1566	135/18670	1.7692e-05	0.000165593	27	2.38442	0.2	HNRNPA2B1/TMBIM6/ZBTB7A/DDX17/SETX/SON/HNRNPK/CLK1/SRSF9/SNRNP70/PIK3R1/PTBP1/SREK1/SMU1/ZPR1/SRSF10/RNPS1/MBNL1/TRA2B/SFSWAP/PRDX6/YTHDC1/ERN1/NUP98/RBM42/SAP18/C9orf78
ATAC	Open	GO	GO:0043484	7	regulation of RNA splicing	26/1413	135/18670	8.37e-06	0.00219947	26	2.54473	0.192593	METTL16/SRSF2/POLR2A/RBM4/SRSF10/RBMX/ZBTB7A/SRSF9/SRSF3/RBM22/SNRNP70/SETX/CLK2/RBM42/RBM19/AHNAK/FUS/RPS13/CIRBP/DAZAP1/DYRK1A/RBM25/CDK12/U2AF2/ZC3H10/HNRNPL
scRNA	Upregulated	GO	GO:0006401	6	RNA catabolic process	63/1566	397/18670	6.16214e-07	1.02063e-05	63	1.89192	0.15869	RNASE2/RPS17/OAS2/PSME2/HSPB1/ZC3HAV1/ISG20/PSMA4/SSB/XRN1/EIF4G1/PSMB9/MAPK14/HNRNPC/HELZ2/SMG1/PRKCD/HNRNPR/XPO1/UPF2/PATL1/PSMA3/ROCK2/CNOT1/ETF1/SLC11A1/TARDBP/PSMD11/PSMB8/PSMB3/MYD88/ROCK1/TUT7/PNPT1/ZPR1/PUM2/RNPS1/PPP2CA/EXOSC10/RNASE6/SMG7/GTPBP1/PSMA6/PPP2R1A/RBM23/HNRNPD/CNOT8/RNASEH2C/DDX6/ERN1/LRPPRC/SLIRP/CNOT4/DHX9/PSMC4/RNH1/NCBP2/CNOT3/PSMD1/SAMD4A/AGO2/PSMC6/ZC3H12A
scRNA	Downregulated	GO	GO:0006401	6	RNA catabolic process	72/628	397/18670	1.73466e-32	7.54122e-30	72	5.39171	0.18136	RPL5/RPS2/RPL8/RPL15/RPS7/RPS10/RPL6/RPL9/RPL7/RPL22/RPL24/TRIR/RPL3/RPS11/RPL35A/RPL23/RPL10A/RPS5/RPL4/RPS16/UBA52/RPSA/RPL36A/RPLP0/RPL23A/EIF3E/PABPC1/RPL14/RPLP2/RPS25/ZFP36/RPL17/RPL36/RPL13A/CIRBP/APEX1/RPL27/NBDY/RPS9/RPL37A/RPL27A/RPS21/RPL35/NUP214/NPM1/TENT4B/RPL38/CSDE1/UBC/RPS20/VIM/LSM7/LSM3/PSMB6/BTG2/PSME4/NT5C3B/SND1/PSMB10/ZFP36L1/RPL31/XRN2/RNASEH2B/SAMD4B/POLR2G/PSMB1/PSMA1/LS…
ATAC	Open	GO	GO:0006401	6	RNA catabolic process	55/1413	397/18670	9.29e-06	0.00232586	55	1.83052	0.138539	PSMB1/METTL16/SMG6/TNRC6C/PSMC4/UPF1/RPL18A/UBA52/LSM4/HNRNPM/SMG8/RPS11/PABPC4/RPL38/RNASEH2C/PLEKHN1/RPL11/PNRC2/HNRNPR/RPL10/DKC1/RPS14/EXOSC2/KHSRP/NUP214/CSDC2/GTPBP1/PSMB9/SKIV2L/LIN28A/RPS19/TIRAP/DCPS/RPL6/SCGB1A1/RPL27A/NT5C3B/MEIOC/RPL23/RPL26/PSMB8/RPS13/PSMB4/PSMD4/CIRBP/NANOS3/RPL19/TNFSF13/RPL28/TNFRSF1B/PAN2/RPS16/ALKBH5/MAPK14/PSMD9
scRNA	Upregulated	GO	GO:0006405	6	RNA export from nucleus	24/1566	135/18670	0.000338528	0.00197453	24	2.11948	0.177778	ZC3H11A/AGFG1/HNRNPA2B1/U2AF1/SSB/SMG1/CPSF2/XPO1/UPF2/SETD2/SLU7/SRSF9/RNPS1/IWS1/ZNF593/NUP62/SMG7/CDC40/THOC2/YTHDC1/NUP98/DHX9/NCBP2/AKAP8L
scRNA	Downregulated	GO	GO:0006405	6	RNA export from nucleus	13/628	135/18670	0.000637234	0.0140071	13	2.86282	0.0962963	HNRNPA1/NUP214/NPM1/RAE1/SRRM1/SRSF5/EIF6/SRSF11/PABPN1/THOC7/ENY2/SRSF6/RBM8A
ATAC	Closed	GO	GO:0006405	6	RNA export from nucleus	25/1634	135/18670	0.000256201	0.0706711	25	2.11592	0.185185	UPF1/SEH1L/SEC13/RBM27/XPO1/SRSF11/NMD3/NXT1/TPR/SYMPK/AAAS/PABPN1/U2AF1/ENY2/EIF4E/DHX38/SLBP/NUP205/NUP54/SDAD1/LTV1/SRSF1/SUPT6H/POM121/DDX39B
scRNA	Upregulated	GO	GO:0008380	7	RNA splicing	77/1566	469/18670	7.88905e-09	2.59354e-07	77	1.95736	0.164179	HNRNPA2B1/U2AF1/TMBIM6/ZBTB7A/DDX17/SETX/HNRNPC/ZMAT2/SCAF11/ACIN1/DNAJC8/HNRNPR/DHX8/CPSF2/PRPF4B/ZNF638/SF3B2/RTCB/SON/SLU7/HNRNPK/CLK1/TARDBP/SNRPB2/QKI/SRSF9/SNRNP70/PIK3R1/PTBP1/SREK1/LUC7L3/SMU1/ZPR1/SRSF10/PAPOLA/SRRT/GTF2F1/RNPS1/MBNL1/IWS1/SNRNP27/TRA2B/UBL5/DDX1/PPP2CA/LSM10/DDX23/CWF19L1/SFSWAP/PPP2R1A/CDC40/CWC15/SNRNP35/PRDX6/HNRNPD/THOC2/SNU13/YTHDC1/ERN1/NUP98/IK/PDCD7/DHX9/PRPF3/R…
scRNA	Downregulated	GO	GO:0008380	7	RNA splicing	38/628	469/18670	5.72919e-07	2.98883e-05	38	2.40877	0.0810235	RBM3/RTRAF/PABPC1/HNRNPA1/LGALS3/CIRBP/SF1/SNRPD2/POLR2J/RALY/SF3B5/ARL6IP4/SRRM1/HNRNPUL1/PCBP2/SRSF5/LSM7/SFPQ/NONO/LSM3/HNRNPH1/SF3B1/SCNM1/SUGP2/SRSF11/TXNL4A/PABPN1/POLR2G/SF3A1/THOC7/LSM4/SYF2/CELF2/SYNCRIP/SRSF6/PQBP1/RBM8A/SNRPA
ATAC	Open	GO	GO:0008380	7	RNA splicing	71/1413	469/18670	1.4e-08	3.21e-05	71	2.00027	0.151386	RNU2-1/CPSF7/PRPF8/METTL16/ZNF830/LUC7L3/PPP1R9B/SRSF2/SNRPA/HNRNPUL1/ISY1/DHX8/SUGP2/LSM4/DDX23/PRPF40B/HNRNPM/DHX40/POLR2A/CHERP/RBM4/SF1/SF3B2/SART1/SRSF10/SRRM1/KDM1A/HNRNPR/RBMX/CACTIN/YJU2/ZBTB7A/DHX35/CLASRP/SYMPK/SRSF9/NUDT21/SRSF3/RBM22/SNRNP70/KHSRP/SETX/KHDC4/PRCC/SNRPGP15/CLK2/RBM42/DCPS/RBM19/AHNAK/TSEN54/EFTUD2/CWC25/FUS/CD2BP2/XAB2/RPS13/PRPF3/CIRBP/SF3A2/DAZAP1/DYRK1A/RBM25/SUGP1/…
scRNA	Upregulated	GO	GO:0000375	8	RNA splicing, via transesterification reactions	60/1566	382/18670	1.6022e-06	2.29258e-05	60	1.87258	0.157068	HNRNPA2B1/U2AF1/ZBTB7A/DDX17/SETX/HNRNPC/ZMAT2/SCAF11/DNAJC8/HNRNPR/DHX8/CPSF2/PRPF4B/SF3B2/SON/SLU7/HNRNPK/SNRPB2/SRSF9/SNRNP70/PTBP1/SREK1/LUC7L3/SMU1/SRSF10/PAPOLA/SRRT/GTF2F1/RNPS1/MBNL1/SNRNP27/TRA2B/UBL5/DDX1/DDX23/CWF19L1/SFSWAP/CDC40/CWC15/SNRNP35/PRDX6/HNRNPD/SNU13/YTHDC1/NUP98/IK/PDCD7/DHX9/PRPF3/RBM42/XAB2/SRRM2/SAP18/NCBP2/WBP4/C9orf78/DDX42/SF3B6/PRCC/PRPF6
scRNA	Downregulated	GO	GO:0000375	8	RNA splicing, via transesterification reactions	32/628	382/18670	2.22118e-06	9.34481e-05	32	2.49041	0.0837696	RBM3/PABPC1/HNRNPA1/CIRBP/SF1/SNRPD2/POLR2J/RALY/SF3B5/SRRM1/HNRNPUL1/PCBP2/SRSF5/LSM7/SFPQ/LSM3/HNRNPH1/SF3B1/SCNM1/SRSF11/TXNL4A/PABPN1/POLR2G/SF3A1/LSM4/SYF2/CELF2/SYNCRIP/SRSF6/PQBP1/RBM8A/SNRPA
ATAC	Open	GO	GO:0000375	8	RNA splicing, via transesterification reactions	61/1413	382/18670	2.03e-08	3.21e-05	61	2.10993	0.159686	RNU2-1/CPSF7/PRPF8/METTL16/LUC7L3/SRSF2/SNRPA/HNRNPUL1/ISY1/DHX8/LSM4/DDX23/PRPF40B/HNRNPM/DHX40/POLR2A/CHERP/RBM4/SF1/SF3B2/SART1/SRSF10/SRRM1/KDM1A/HNRNPR/RBMX/CACTIN/ZBTB7A/DHX35/SYMPK/SRSF9/NUDT21/SRSF3/RBM22/SNRNP70/KHSRP/SETX/KHDC4/PRCC/SNRPGP15/RBM42/DCPS/RBM19/EFTUD2/CWC25/FUS/CD2BP2/XAB2/PRPF3/CIRBP/SF3A2/DAZAP1/DYRK1A/RBM25/SUGP1/GEMIN7/U2AF2/FRG1/ALYREF/ZC3H10/HNRNPL
scRNA	Upregulated	GO	GO:0000377	9	RNA splicing, via transesterification reactions with bulged adenosine as nucleophile	60/1566	379/18670	1.23004e-06	1.80553e-05	60	1.8874	0.158311	HNRNPA2B1/U2AF1/ZBTB7A/DDX17/SETX/HNRNPC/ZMAT2/SCAF11/DNAJC8/HNRNPR/DHX8/CPSF2/PRPF4B/SF3B2/SON/SLU7/HNRNPK/SNRPB2/SRSF9/SNRNP70/PTBP1/SREK1/LUC7L3/SMU1/SRSF10/PAPOLA/SRRT/GTF2F1/RNPS1/MBNL1/SNRNP27/TRA2B/UBL5/DDX1/DDX23/CWF19L1/SFSWAP/CDC40/CWC15/SNRNP35/PRDX6/HNRNPD/SNU13/YTHDC1/NUP98/IK/PDCD7/DHX9/PRPF3/RBM42/XAB2/SRRM2/SAP18/NCBP2/WBP4/C9orf78/DDX42/SF3B6/PRCC/PRPF6
scRNA	Downregulated	GO	GO:0000377	9	RNA splicing, via transesterification reactions with bulged adenosine as nucleophile	32/628	379/18670	1.87693e-06	8.07004e-05	32	2.51013	0.0844327	RBM3/PABPC1/HNRNPA1/CIRBP/SF1/SNRPD2/POLR2J/RALY/SF3B5/SRRM1/HNRNPUL1/PCBP2/SRSF5/LSM7/SFPQ/LSM3/HNRNPH1/SF3B1/SCNM1/SRSF11/TXNL4A/PABPN1/POLR2G/SF3A1/LSM4/SYF2/CELF2/SYNCRIP/SRSF6/PQBP1/RBM8A/SNRPA
ATAC	Open	GO	GO:0000377	9	RNA splicing, via transesterification reactions with bulged adenosine as nucleophile	60/1413	379/18670	3.66e-08	3.21e-05	60	2.09177	0.158311	RNU2-1/CPSF7/PRPF8/METTL16/LUC7L3/SRSF2/SNRPA/HNRNPUL1/ISY1/DHX8/LSM4/DDX23/PRPF40B/HNRNPM/DHX40/POLR2A/CHERP/RBM4/SF1/SF3B2/SART1/SRSF10/SRRM1/KDM1A/HNRNPR/RBMX/CACTIN/ZBTB7A/DHX35/SYMPK/SRSF9/NUDT21/SRSF3/RBM22/SNRNP70/SETX/KHDC4/PRCC/SNRPGP15/RBM42/DCPS/RBM19/EFTUD2/CWC25/FUS/CD2BP2/XAB2/PRPF3/CIRBP/SF3A2/DAZAP1/DYRK1A/RBM25/SUGP1/GEMIN7/U2AF2/FRG1/ALYREF/ZC3H10/HNRNPL
scRNA	Downregulated	GO	GO:0006614	8	SRP-dependent cotranslational protein targeting to membrane	42/628	105/18670	1.86874e-34	1.46234e-31	42	11.8917	0.4	RPL5/RPS2/RPL8/RPL15/RPS7/RPS10/RPL6/RPL9/RPL7/RPL22/RPL24/RPL3/RPS11/RPL35A/RPL23/RPL10A/RPS5/RPL4/RPS16/UBA52/RPSA/RPL36A/RPLP0/RPL23A/RPL14/RPLP2/RPS25/RPL17/RPL36/RPL13A/RPL27/RPS9/RPL37A/RPL27A/RPS21/RPL35/RPL38/RPS20/SSR3/RPL31/SRP72/SEC63
ATAC	Open	GO	GO:0006614	8	SRP-dependent cotranslational protein targeting to membrane	19/1413	105/18670	0.000307907	0.033728	19	2.39093	0.180952	RPL18A/UBA52/RPS11/SRP14/RPL38/RPL11/RPL10/RPS14/RPS19/SRPRA/RPL6/RPL27A/SRP68/RPL23/RPL26/RPS13/RPL19/RPL28/RPS16
wBS	Hypermethylated	GO	GO:0000723	6	telomere maintenance	15/730	154/17913	0.00158594	0.346905	15	2.3901	0.0974026	HNRNPA2B1/XRN1/ATR/NEK2/NSMCE2/HNRNPD/RECQL4/ZNF365/GNL3/TNKS2/DCP2/CCT4/HNRNPC/TEN1/NBN
scRNA	Upregulated	GO	GO:0000723	6	telomere maintenance	25/1566	162/18670	0.0021405	0.00871512	25	1.83983	0.154321	HSP90AA1/HNRNPA2B1/SP100/XRN1/HNRNPC/SMG1/PML/NOP10/PTGES3/PPP1R10/XRCC5/XRCC6/ATRX/NBN/HSP90AB1/EXOSC10/SMG7/CCT5/HNRNPD/HMBOX1/TEP1/SMC5/CCT7/TERF2IP/MAPK3
wBS	Hypermethylated	GO	GO:0032200	6	telomere organization	16/730	167/17913	0.00133902	0.318992	16	2.35098	0.0958084	HNRNPA2B1/HIST1H3E/XRN1/ATR/NEK2/NSMCE2/HNRNPD/RECQL4/ZNF365/GNL3/TNKS2/DCP2/CCT4/HNRNPC/TEN1/NBN
scRNA	Upregulated	GO	GO:0032200	6	telomere organization	25/1566	175/18670	0.00600987	0.0198019	25	1.70316	0.142857	HSP90AA1/HNRNPA2B1/SP100/XRN1/HNRNPC/SMG1/PML/NOP10/PTGES3/PPP1R10/XRCC5/XRCC6/ATRX/NBN/HSP90AB1/EXOSC10/SMG7/CCT5/HNRNPD/HMBOX1/TEP1/SMC5/CCT7/TERF2IP/MAPK3
scRNA	Upregulated	GO	GO:0060337	6	type I interferon signaling pathway	41/1566	95/18670	6.7983e-20	2.45845e-17	41	5.14532	0.431579	MX1/IFITM3/IFI6/IFITM2/XAF1/ISG15/IRF7/OAS2/OASL/MX2/BST2/OAS1/STAT1/OAS3/IFIT3/SAMHD1/ADAR/IFI35/SP100/STAT2/GBP2/ISG20/HLA-A/IFIT2/IFNAR1/IFI27/IRF2/PTPN6/PTPN11/PTPN1/RSAD2/IKBKE/PSMB8/MYD88/IRF8/PTPN2/CDC37/IFITM1/HSP90AB1/IFIT1/USP18
ATAC	Open	GO	GO:0060337	6	type I interferon signaling pathway	21/1413	95/18670	6.64e-06	0.00185819	21	2.92077	0.221053	IFI6/OASL/MIR21/HLA-A/HLA-F/HLA-G/HLA-E/BST2/ISG15/CACTIN/TREX1/NLRC5/HLA-H/IFITM3/DCST1/ADAR/IRF5/IFITM2/IFITM1/PSMB8/PTPN6
scRNA	Downregulated	GO	GO:0019080	6	viral gene expression	52/628	191/18670	9.84693e-33	4.81593e-30	52	8.09384	0.272251	RPL5/RPS2/RPL8/RPL15/RPS7/RPS10/RPL6/RPL9/RPL7/RPL22/RPL24/RPL3/RPS11/RPL35A/RPL23/RPL10A/RPS5/RPL4/RPS16/UBA52/RPSA/RPL36A/RPLP0/RPL23A/RPL14/RPLP2/RPS25/EIF3L/ZFP36/RPL17/RPL36/RPL13A/RPL27/EIF3F/RPS9/RPL37A/RPL27A/RPS21/RPL35/NUP214/EIF3G/RAE1/RPL38/POLR2J/TRIM8/RPS20/PCBP2/TAF11/RPL31/SUPT4H1/POLR2G/NELFE
ATAC	Open	GO	GO:0019080	6	viral gene expression	33/1413	191/18670	6.5e-06	0.00185819	33	2.28288	0.172775	RPL18A/UBA52/CCNT1/POLR2A/NUP62/RPS11/TRIM31/EIF2AK4/NUP85/RPL38/RPL11/RPL10/NUP50/RPS14/NUP214/TRIM27/NELFE/IFITM3/RPS19/CDK9/USF2/RPL6/NUP188/RPL27A/RPL23/RPL26/RPS13/RPL19/CCL4/CCL3/RPL28/RPS16/SUPT5H
scRNA	Downregulated	GO	GO:0019083	6	viral transcription	48/628	177/18670	3.35999e-30	1.09553e-27	48	8.06218	0.271186	RPL5/RPS2/RPL8/RPL15/RPS7/RPS10/RPL6/RPL9/RPL7/RPL22/RPL24/RPL3/RPS11/RPL35A/RPL23/RPL10A/RPS5/RPL4/RPS16/UBA52/RPSA/RPL36A/RPLP0/RPL23A/RPL14/RPLP2/RPS25/ZFP36/RPL17/RPL36/RPL13A/RPL27/RPS9/RPL37A/RPL27A/RPS21/RPL35/NUP214/RAE1/RPL38/POLR2J/TRIM8/RPS20/TAF11/RPL31/SUPT4H1/POLR2G/NELFE
ATAC	Open	GO	GO:0019083	6	viral transcription	32/1413	177/18670	3.33e-06	0.00134758	32	2.38879	0.180791	RPL18A/UBA52/CCNT1/POLR2A/NUP62/RPS11/TRIM31/NUP85/RPL38/RPL11/RPL10/NUP50/RPS14/NUP214/TRIM27/NELFE/IFITM3/RPS19/CDK9/USF2/RPL6/NUP188/RPL27A/RPL23/RPL26/RPS13/RPL19/CCL4/CCL3/RPL28/RPS16/SUPT5H
scRNA	Upregulated	Reactome	R-HSA-5663205	0	Infectious disease	63/1157	383/10654	0.00046527	0.00433918	63	1.51468	0.164491	ISG15/RPS17/EIF2AK2/HSP90AA1/CALM1/PSME2/RPL22L1/CALR/PSMA4/PAK2/PSMB9/CHMP5/HCK/TAF7/CCNK/MAP2K3/DOCK2/GRB2/XPO1/AP1G1/RAC1/CHMP4B/ARF1/CLTC/PSMA3/CXCR4/PSMD11/FURIN/PSMB8/PSMB3/XRCC5/XRCC6/UBAP1/DNAJC3/AP2B1/CLTA/GTF2F1/HSP90AB1/NUP62/PSMA6/RPS27L/CALM3/MAP2K1/RNGTT/APOBEC3G/CALM2/NUP98/VPS4B/EPS15/SUPT16H/RBX1/TCEA1/BANF1/SUPT5H/PSMC4/CTNND1/NCBP2/PSMD1/HGS/CBL/PSMC6/PDCD6IP/GTF2E2
scRNA	Downregulated	Reactome	R-HSA-5663205	0	Infectious disease	73/455	383/10654	1.84615e-28	8.91336e-27	73	4.46298	0.190601	RPL5/RPS2/RPL8/RPL15/RPS7/RPS10/RPL6/AP1S2/RPL9/RPL7/RPL22/RPL24/ELOB/RPL3/RPS11/RPL35A/RPL23/RPL10A/RPS5/RPL4/SLC25A6/RPS16/UBA52/RPSA/RPL36A/RPLP0/RPL23A/RPL14/RPLP2/RPS25/SLC25A5/EEF2/RPL36/RPL13A/RPL27/ELOC/SEM1/RPS9/RPL37A/RPL27A/RPS21/RPL35/NUP214/CD4/NPM1/CTNNB1/RAE1/RPL38/POLR2J/AP2S1/UBC/GTF2A2/VPS28/MAP2K7/RPS20/TAF11/PSMB6/KPNA4/PSME4/PSMB10/TAF10/RPL31/SUPT4H1/VAMP2/PABPN1/POLR2G/PSMB…
ATAC	Open	Reactome	R-HSA-5663205	0	Infectious disease	53/868	383/10654	8.62e-05	0.0189036	53	1.69852	0.138381	TBP/PSMB1/PSMC4/MVB12A/ELL/RPL18A/UBA52/CCNT1/CLTC/POLR2A/VAMP2/RPS27L/NUP62/RPS11/NUP85/RPL38/ISG15/RPL11/ELOA/RPL10/NUP50/RPS14/GTF2H1/NUP214/PACS1/AP2S1/APOBEC3G/PSMB9/NELFE/TGFB1/RPS19/CDK9/RPL6/RANBP1/NUP188/RPL27A/ERCC2/GRB2/RPL23/STX1B/RPL26/PSMB8/RPS13/PSMB4/PSMD4/RPL19/RPL28/VAMP1/HGS/CCR5/RPS16/SUPT5H/PSMD9
scRNA	Downregulated	Reactome	R-HSA-168254	0	Influenza Infection	46/455	155/10654	9.42945e-27	3.59416e-25	46	6.94908	0.296774	RPL5/RPS2/RPL8/RPL15/RPS7/RPS10/RPL6/RPL9/RPL7/RPL22/RPL24/RPL3/RPS11/RPL35A/RPL23/RPL10A/RPS5/RPL4/SLC25A6/RPS16/UBA52/RPSA/RPL36A/RPLP0/RPL23A/RPL14/RPLP2/RPS25/RPL36/RPL13A/RPL27/RPS9/RPL37A/RPL27A/RPS21/RPL35/NUP214/RAE1/RPL38/POLR2J/RPS20/KPNA4/RPL31/PABPN1/POLR2G/RPL36AL
ATAC	Open	Reactome	R-HSA-168254	0	Influenza Infection	26/868	155/10654	0.000305557	0.0415279	26	2.0589	0.167742	RPL18A/UBA52/CLTC/POLR2A/RPS27L/NUP62/RPS11/NUP85/RPL38/ISG15/RPL11/RPL10/NUP50/RPS14/NUP214/TGFB1/RPS19/RPL6/NUP188/RPL27A/RPL23/RPL26/RPS13/RPL19/RPL28/RPS16
scRNA	Upregulated	Reactome	R-HSA-913531	0	Interferon Signaling	66/1157	199/10654	1.28508e-17	5.4213e-15	66	3.05401	0.331658	MX1/IFITM3/IFI6/IFITM2/XAF1/ISG15/IRF7/OAS2/OASL/MX2/BST2/GBP1/EIF2AK2/MT2A/OAS1/STAT1/OAS3/TRIM22/IFIT3/HERC5/SAMHD1/ADAR/IFNGR2/IFI35/SP100/STAT2/UBE2L6/GBP2/ISG20/EIF4E3/HLA-A/EIF4G1/IFIT2/IFNAR1/IFI27/JAK2/IRF2/IFNGR1/GBP4/PTPN6/DDX58/EIF4G3/PRKCD/PML/TRIM25/PTPN11/TRIM14/PTPN1/RSAD2/EIF4A2/PSMB8/IRF8/PTAFR/PTPN2/GBP3/TRIM38/ARIH1/IFITM1/NUP62/SOCS3/TRIM5/NUP98/IFIT1/MAPK3/USP18/GBP5
scRNA	Downregulated	Reactome	R-HSA-913531	0	Interferon Signaling	18/455	199/10654	0.00214777	0.0100351	18	2.11797	0.0904523	HLA-DRA/UBA52/HLA-DPA1/HLA-DPB1/HLA-DRB1/HLA-DQB1/HLA-DQA1/NUP214/RAE1/SUMO1/UBC/HLA-DRB5/TRIM8/CD44/IFI30/HLA-C/KPNA4/IRF1
ATAC	Open	Reactome	R-HSA-913531	0	Interferon Signaling	33/868	199/10654	6.32e-05	0.0173271	33	2.03542	0.165829	IFI6/IFI30/UBA52/OASL/EIF4A1/NUP62/HLA-A/HLA-F/TRIM26/HLA-G/HLA-E/TRIM31/BST2/NUP85/ISG15/PTAFR/FLNA/NUP50/NUP214/TRIM46/HLA-DQA1/HLA-DPB1/HLA-DQA2/IFITM3/NUP188/ADAR/IRF5/IFITM2/IFITM1/PSMB8/HLA-DRB1/CIITA/PTPN6
scRNA	Downregulated	Reactome	R-HSA-162599	0	Late Phase of HIV Life Cycle	14/455	139/10654	0.00243941	0.0112525	14	2.35838	0.100719	ELOB/UBA52/ELOC/NUP214/RAE1/POLR2J/UBC/GTF2A2/VPS28/TAF11/TAF10/SUPT4H1/POLR2G/NELFE
ATAC	Closed	Reactome	R-HSA-162599	0	Late Phase of HIV Life Cycle	27/997	139/10654	0.000186126	0.0704666	27	2.07571	0.194245	CHMP2B/ELL/UBA52/SEH1L/RNMT/SEC13/XPO1/CCNT2/TPR/ELOC/AAAS/CTDP1/PDCD6IP/POLR2A/GTF2E2/GTF2B/NUP205/CDK7/NUP54/CCNH/PPIA/SUPT4H1/GTF2H1/TSG101/POM121/GTF2H4/SUPT16H
wBS	Hypermethylated	Reactome	R-HSA-72172	0	mRNA Splicing	19/453	191/10619	0.000513303	0.163176	19	2.33188	0.0994764	HNRNPA2B1/DDX23/TXNL4A/U2SURP/SMNDC1/SF3B6/EIF4A3/CHERP/NUDT21/HNRNPD/CPSF1/WBP11/ZRSR2/SF3A3/PCBP2/MAGOHB/HNRNPC/SRSF2/EFTUD2
scRNA	Upregulated	Reactome	R-HSA-72172	0	mRNA Splicing	37/1157	191/10654	0.000318131	0.00318513	37	1.78381	0.193717	HNRNPA2B1/U2AF1/HNRNPC/DNAJC8/HNRNPR/CPSF2/SF3B2/SLU7/HNRNPK/SNRPB2/SRSF9/SNRNP70/PTBP1/SRSF10/PAPOLA/SRRT/GTF2F1/RNPS1/SNRNP27/TRA2B/DDX23/CDC40/CWC15/SNRNP35/HNRNPD/SNU13/PDCD7/DHX9/PRPF3/XAB2/SRRM2/NCBP2/WBP4/DDX42/SF3B6/PRCC/PRPF6
scRNA	Downregulated	Reactome	R-HSA-72172	0	mRNA Splicing	24/455	191/10654	1.94958e-06	2.67948e-05	24	2.94225	0.125654	HNRNPA1/SF1/SNRPD2/POLR2J/SF3B5/SRRM1/HNRNPUL1/PCBP2/SRSF5/LSM7/LSM3/HNRNPH1/SF3B1/SRSF11/TXNL4A/PABPN1/POLR2G/SF3A1/LSM4/SYF2/SRSF6/PQBP1/RBM8A/SNRPA
ATAC	Open	Reactome	R-HSA-72172	0	mRNA Splicing	36/868	191/10654	1.49e-06	0.000546398	36	2.31346	0.188482	CPSF7/PRPF8/SRSF2/SNRPA/HNRNPUL1/ISY1/LSM4/DDX23/HNRNPM/POLR2A/CHERP/SF1/SF3B2/SART1/SRSF10/SRRM1/HNRNPR/RBMX/SYMPK/SRSF9/NUDT21/SRSF3/RBM22/SNRNP70/PRCC/EFTUD2/CWC25/FUS/CD2BP2/XAB2/PRPF3/SF3A2/SUGP1/U2AF2/ALYREF/HNRNPL
wBS	Hypermethylated	Reactome	R-HSA-72163	0	mRNA Splicing - Major Pathway	18/453	183/10619	0.000816568	0.194687	18	2.30572	0.0983607	HNRNPA2B1/DDX23/TXNL4A/U2SURP/SMNDC1/SF3B6/EIF4A3/CHERP/NUDT21/HNRNPD/CPSF1/WBP11/SF3A3/PCBP2/MAGOHB/HNRNPC/SRSF2/EFTUD2
scRNA	Upregulated	Reactome	R-HSA-72163	0	mRNA Splicing - Major Pathway	35/1157	183/10654	0.000583777	0.00522858	35	1.76115	0.191257	HNRNPA2B1/U2AF1/HNRNPC/DNAJC8/HNRNPR/CPSF2/SF3B2/SLU7/HNRNPK/SNRPB2/SRSF9/SNRNP70/PTBP1/SRSF10/PAPOLA/SRRT/GTF2F1/RNPS1/SNRNP27/TRA2B/DDX23/CDC40/CWC15/HNRNPD/SNU13/DHX9/PRPF3/XAB2/SRRM2/NCBP2/WBP4/DDX42/SF3B6/PRCC/PRPF6
scRNA	Downregulated	Reactome	R-HSA-72163	0	mRNA Splicing - Major Pathway	24/455	183/10654	8.95396e-07	1.27148e-05	24	3.07087	0.131148	HNRNPA1/SF1/SNRPD2/POLR2J/SF3B5/SRRM1/HNRNPUL1/PCBP2/SRSF5/LSM7/LSM3/HNRNPH1/SF3B1/SRSF11/TXNL4A/PABPN1/POLR2G/SF3A1/LSM4/SYF2/SRSF6/PQBP1/RBM8A/SNRPA
ATAC	Open	Reactome	R-HSA-72163	0	mRNA Splicing - Major Pathway	36/868	183/10654	5.12e-07	0.000541243	36	2.4146	0.196721	CPSF7/PRPF8/SRSF2/SNRPA/HNRNPUL1/ISY1/LSM4/DDX23/HNRNPM/POLR2A/CHERP/SF1/SF3B2/SART1/SRSF10/SRRM1/HNRNPR/RBMX/SYMPK/SRSF9/NUDT21/SRSF3/RBM22/SNRNP70/PRCC/EFTUD2/CWC25/FUS/CD2BP2/XAB2/PRPF3/SF3A2/SUGP1/U2AF2/ALYREF/HNRNPL
wBS	Hypermethylated	Reactome	R-HSA-72203	0	Processing of Capped Intron-Containing Pre-mRNA	24/453	244/10619	0.000117082	0.0558296	24	2.30572	0.0983607	HNRNPA2B1/WTAP/DDX23/TXNL4A/U2SURP/SMNDC1/SF3B6/EIF4A3/CHERP/NUDT21/HNRNPD/CPSF1/WBP11/ZRSR2/NUP210/SF3A3/AAAS/PCBP2/MAGOHB/METTL3/HNRNPC/NUP85/SRSF2/EFTUD2
scRNA	Upregulated	Reactome	R-HSA-72203	0	Processing of Capped Intron-Containing Pre-mRNA	41/1157	244/10654	0.00291121	0.0177574	41	1.5473	0.168033	ZC3H11A/HNRNPA2B1/U2AF1/HNRNPC/DNAJC8/HNRNPR/CPSF2/SF3B2/SLU7/HNRNPK/SNRPB2/SRSF9/SNRNP70/PTBP1/SRSF10/PAPOLA/SRRT/GTF2F1/RNPS1/SNRNP27/TRA2B/NUP62/DDX23/CDC40/CWC15/SNRNP35/HNRNPD/THOC2/SNU13/NUP98/PDCD7/DHX9/PRPF3/XAB2/SRRM2/NCBP2/WBP4/DDX42/SF3B6/PRCC/PRPF6
scRNA	Downregulated	Reactome	R-HSA-72203	0	Processing of Capped Intron-Containing Pre-mRNA	27/455	244/10654	5.32573e-06	6.76657e-05	27	2.59105	0.110656	HNRNPA1/SF1/NUP214/RAE1/SNRPD2/POLR2J/SF3B5/SRRM1/HNRNPUL1/PCBP2/SRSF5/LSM7/LSM3/HNRNPH1/SF3B1/SRSF11/TXNL4A/PABPN1/POLR2G/SF3A1/THOC7/LSM4/SYF2/SRSF6/PQBP1/RBM8A/SNRPA
ATAC	Open	Reactome	R-HSA-72203	0	Processing of Capped Intron-Containing Pre-mRNA	43/868	244/10654	9.87e-07	0.000541243	43	2.16308	0.17623	CPSF7/PRPF8/SRSF2/SNRPA/HNRNPUL1/ISY1/LSM4/DDX23/HNRNPM/POLR2A/NUP62/CHERP/NUP85/SF1/SF3B2/SART1/SRSF10/SRRM1/HNRNPR/RBMX/SYMPK/SRSF9/NUDT21/SRSF3/NUP50/RBM22/SNRNP70/NUP214/PRCC/NXF1/NUP188/GLE1/EFTUD2/CWC25/FUS/CD2BP2/XAB2/PRPF3/SF3A2/SUGP1/U2AF2/ALYREF/HNRNPL
scRNA	Downregulated	KEGG	hsa03013	0	RNA transport	18/377	186/8102	0.00251307	0.017686	18	2.07975	0.0967742	EIF1/EIF3E/PABPC1/EIF3H/EIF3F/NUP214/EIF3G/RAE1/SUMO1/SRRM1/UBE2I/EIF2S3/EIF4EBP1/EIF1B/EIF1AX/THOC7/SUMO2/RBM8A
ATAC	Closed	KEGG	hsa03013	0	RNA transport	32/708	186/8080	0.000148035	0.0230934	32	1.96343	0.172043	UPF1/SEH1L/SEC13/XPO1/NMD3/RPP40/NXT1/TPR/GEMIN7/ELAC1/AAAS/EIF4B/ACIN1/PRMT5/EIF2S1/EIF3E/PNN/GEMIN2/EIF4A1/RPP30/EIF4E/TGS1/NUP205/PABPC1/NUP54/FXR1/EIF3G/EIF4EBP3/GEMIN5/STRAP/POM121/DDX39B
wBS	Hypermethylated	KEGG	hsa03040	0	Spliceosome	15/332	151/8102	0.0012872	0.374576	15	2.4242	0.0993377	DDX23/PRPF40B/TXNL4A/U2SURP/RBMXL2/SMNDC1/SF3B6/EIF4A3/CHERP/WBP11/SF3A3/MAGOHB/HNRNPC/SRSF2/EFTUD2
scRNA	Upregulated	KEGG	hsa03040	0	Spliceosome	26/856	151/8102	0.00808656	0.021873	26	1.62973	0.172185	U2AF1/HNRNPC/ZMAT2/ACIN1/DHX8/SF3B2/SLU7/HNRNPK/SNRPB2/SRSF9/SNRNP70/SRSF10/SNRNP27/TRA2B/DDX23/CCDC12/CDC40/CWC15/THOC2/SNU13/PRPF3/XAB2/NCBP2/DDX42/SF3B6/PRPF6
scRNA	Downregulated	KEGG	hsa03040	0	Spliceosome	15/377	151/8102	0.00437969	0.0283891	15	2.13484	0.0993377	HNRNPA1/SNRPD2/SF3B5/SRSF5/LSM7/LSM3/SF3B1/TXNL4A/SF3A1/LSM4/SYF2/SRSF6/PQBP1/RBM8A/SNRPA
ATAC	Open	KEGG	hsa03040	0	Spliceosome	28/687	151/8080	6.02e-05	0.00424247	28	2.1809	0.18543	RNU2-1/PRPF8/SRSF2/SNRPA/ISY1/DHX8/LSM4/DDX23/PRPF40B/HNRNPM/CHERP/SF3B2/SART1/SRSF10/RBMX/SRSF9/SRSF3/RBM22/SNRNP70/EFTUD2/FUS/XAB2/PRPF3/SF3A2/RBM25/U2AF2/ALYREF/CCDC12
scRNA	Downregulated	KEGG	hsa04658	0	Th1 and Th2 cell differentiation	12/377	92/8102	0.00107837	0.00915934	12	2.80314	0.130435	FOS/HLA-DRA/HLA-DPA1/HLA-DPB1/HLA-DMB/HLA-DMA/HLA-DRB1/HLA-DQB1/HLA-DQA1/CD4/HLA-DRB5/IKBKB
ATAC	Open	KEGG	hsa04658	0	Th1 and Th2 cell differentiation	21/687	92/8080	2.14e-05	0.0030121	21	2.68464	0.228261	DLL1/MAPK12/MAPK11/IL12RB1/JAK3/IL2RG/LAT/NOTCH1/MAPK1/HLA-DMA/HLA-DOB/HLA-DQA1/HLA-DPB1/HLA-DQA2/HLA-DMB/NFKBIE/HLA-DRB1/TBX21/JAG2/MAPK14/MAPK13
scRNA	Upregulated	KEGG	hsa04659	0	Th17 cell differentiation	21/856	107/8102	0.00359242	0.0106617	21	1.85761	0.196262	STAT1/HSP90AA1/IFNGR2/STAT6/HIF1A/IL27RA/MAPK14/JAK2/IFNGR1/NFKB1/IL2RG/STAT3/RARA/RELA/HSP90AB1/JAK3/IL4R/PPP3CA/IL6ST/MAPK3/SMAD2
scRNA	Downregulated	KEGG	hsa04659	0	Th17 cell differentiation	14/377	107/8102	0.000410579	0.00388969	14	2.81187	0.130841	FOS/HLA-DRA/HLA-DPA1/HLA-DPB1/HLA-DMB/HLA-DMA/HLA-DRB1/HLA-DQB1/HLA-DQA1/CD4/HLA-DRB5/AHR/SMAD3/IKBKB
ATAC	Open	KEGG	hsa04659	0	Th17 cell differentiation	22/687	107/8080	7.56e-05	0.00426544	22	2.41821	0.205607	MAPK12/MAPK11/IL12RB1/JAK3/IL2RG/LAT/MAPK1/IL27RA/HLA-DMA/RXRB/HLA-DOB/HLA-DQA1/HLA-DPB1/HLA-DQA2/HLA-DMB/NFKBIE/TGFB1/HLA-DRB1/RXRA/TBX21/MAPK14/MAPK13
